# HLA allele-calling using whole-exome sequencing identifies 129 novel associations in 11 autoimmune diseases: a multi-ancestry analysis in the UK Biobank

**DOI:** 10.1101/2023.01.15.23284570

**Authors:** Guillaume Butler-Laporte, Joseph Farjoun, Tomoko Nakanishi, Tianyuan Lu, Erik Abner, Yiheng Chen, Michael Hultström, Andres Metspalu, Lili Milani, Reedik Mägi, Mari Nelis, Georgi Hudjashov, Estonian Biobank Research Team, Satoshi Yoshiji, Yann Ilboudo, Kevin YH Liang, Chen-Yang Su, Julian DS Willet, Tõnu Esko, Sirui Zhou, Vincenzo Forgetta, Daniel Taliun, J Brent Richards

## Abstract

The human leukocyte antigen (HLA) region on chromosome 6 is strongly associated with many immune-mediated and infection-related diseases. Due to its highly polymorphic nature and complex linkage disequilibrium patterns, traditional genetic association studies of single nucleotide polymorphisms (SNPs) do not perform well in this region. Instead, the field has adopted the assessment of the association of HLA alleles (i.e., entire HLA gene haplotypes) with disease. Often based on genotyping arrays, these association studies impute HLA alleles, decreasing accuracy and thus statistical power for rare alleles and in non-European ancestries. Here, we use whole-exome sequencing (WES) from 454,824 UK Biobank participants to directly call HLA alleles using the HLA-HD algorithm. We show this method is more accurate than imputing HLA alleles and harness the improved statistical power to identify 360 associations for 11 auto-immune phenotypes (at least 129 likely novel), leading to better insights into the specific coding polymorphisms that underlie these diseases. We show that HLA alleles with synonymous variants, often overlooked in HLA studies, can significantly influence these phenotypes. Lastly, we show that HLA sequencing may improve polygenic risk scores accuracy across ancestries. These findings allow better characterization of the role of the HLA region in human disease.
