## Supplementary material for "HLA allele-calling using whole-exome sequencing identifies 129 novel associations in 11 autoimmune diseases: a multi-ancestry analysis in the UK Biobank": ST1-26: ST1 Gene coverage.xlsx

### Sheet: ST1 Gene coverage
Gene	Number participants with less than 10 reads	Total number of participants with reads	Ratio (%)
A	0	454823	0
B	109	454814	0.0239658
C	0	454564	0
DRB1	1050	454762	0.23089
DQA1	150100	436138	34.4157
DQB1	42534	451462	9.42139
DPA1	344	454814	0.0756353
DPB1	5	454824	0.00109933
DMA	0	454824	0
DMB	0	454824	0
DOA	0	454824	0
DOB	0	454824	0
DRA	0	454824	0
DRB2	116550	117155	99.4836
DRB3	123347	401383	30.7305
DRB4	26556	257223	10.3241
DRB5	181703	383293	47.4058
DRB6	912	914	99.7812
DRB7	77333	257707	30.0081
DRB8	39953	257678	15.505
DRB9	1504	1504	100
DPA2	69	69	100
E	0	454824	0
F	0	454824	0
G	0	454824	0
H	8587	450316	1.90688
J	58338	453001	12.8781
K	204836	422894	48.4367
L	92485	425605	21.7302
V	0	454824	0
Y	269341	430934	62.5017
