## Supplementary material for "HLA allele-calling using whole-exome sequencing identifies 129 novel associations in 11 autoimmune diseases: a multi-ancestry analysis in the UK Biobank": ST1-26: ST4 AF mismatch alleles.xlsx

### Sheet: ST4 AF mismatch alleles
Mean allele frequencies of participants whose called sequenced HLA alleles did not match their imputed alleles, for each gene individually.
Gene	Mean allele frequencies
HLA-A	0.00131068
HLA-B	0.000909669
HLA-C	0.00131159
HLA-DPA1	0.011619
HLA-DPB1	0.00244487
HLA-DQA1	0.00507153
HLA-DQB1	0.00192531
HLA-DRB1	0.00190375
HLA-DRB3	0.00246605
HLA-DRB4	0.00245585
HLA-DRB5	0.00591532
