## Supplementary material for "HLA allele-calling using whole-exome sequencing identifies 129 novel associations in 11 autoimmune diseases: a multi-ancestry analysis in the UK Biobank": ST1-26: ST5 Concordance All.xlsx

### Sheet: ST5 Concordance All
Categorical agreement between HLA sequenced alleles from WES and imputed alleles, all ancestries combined
Result	Class I			Class II
	HLA-A	HLA-B	HLA-C	HLA-DPA1	HLA-DPB1	HLA-DQA1	HLA-DQB1	HLA-DRB1	HLA-DRB3	HLA-DRB4	HLA-DRB5
Two matches	82.5%	82%	83.9%	94.4%	76.5%	35.4%	50.7%	59.3%	5.7%	7.4%	0.2%
One match other unimputed	2.9%	7.5%	1.6%	0.6%	12.5%	1.1%	2.6%	8.4%	17.3%	4.1%	22.5%
One match other uncalled but imputed	0%	0%	0%	0%	0%	0%	0%	0%	3.1%	2.2%	<0.01%
One match other uncalled and unimputed	0%	0%	0%	0%	0%	0%	0%	0%	15.1%	13.4%	2.3%
One match one mismatch imputation	12.8%	7.5%	12.8%	4.5%	6.8%	23.9%	29%	26.9%	2.2%	1.1%	2.1%
One called one unimputed no match	0%	0%	0%	0%	0%	0%	0%	0%	0.7%	1.4%	<0.01%
One called both unimputed	0%	0%	0%	0%	0%	0%	0%	0%	1.8%	1.2%	3.2%
One called both imputed no match	0%	0%	0%	0%	0%	0%	0%	0%	0.4%	<0.01%	0%
Both uncalled one allele imputed	<0.01%	<0.01%	0%	<0.01%	0%	1%	0.4%	<0.01%	11.5%	23.7%	0.3%
Both uncalled both alleles imputed	0%	<0.01%	0.1%	0.1%	<0.01%	36.1%	9.7%	0.2%	0.3%	0.2%	<0.01%
Both uncalled and unimputed	0%	<0.01%	0%	0%	0%	<0.01%	<0.01%	<0.01%	39.7%	44.9%	66.2%
Both called one unimputed no match	0.3%	0.6%	0.2%	<0.01%	1.2%	0.3%	0.7%	1.8%	0.3%	0.1%	0.3%
Both called both unimputed	<0.01%	0.3%	<0.01%	<0.01%	0.6%	<0.01%	0.1%	0.4%	1.6%	0.3%	2.9%
Both called both imputed no match	10.8%	2%	1.5%	0.4%	2.4%	2.2%	6.8%	2.9%	0.3%	<0.01%	<0.01%
Concordance	90.4%	89.5%	91.1%	97%	86.1%	47.9%	66.5%	77%	71.8%	69.4%	81%
Adjusted concordance	0.96789	0.944189	0.984488	0.994778	0.906919	0.81293	0.968364	0.923034	0.828344	0.818299	0.930858
		Mean concordance for class I genes: 90.3%
		Mean concordance for class II genes: 74.6%
		Mean adjusted concordance for class I genes: 96.5%
		Mean adjusted concordance for class II genes: 89.8%
