## Supplementary material for "HLA allele-calling using whole-exome sequencing identifies 129 novel associations in 11 autoimmune diseases: a multi-ancestry analysis in the UK Biobank": ST1-26: ST6 Concordance AFR.xlsx

### Sheet: ST6 Concordance AFR
Categorical agreement between HLA sequenced alleles from WES and imputed alleles, AFR genetic ancestry
Result	Class I			Class II
	HLA-A	HLA-B	HLA-C	HLA-DPA1	HLA-DPB1	HLA-DQA1	HLA-DQB1	HLA-DRB1	HLA-DRB3	HLA-DRB4	HLA-DRB5
Two matches	59.2%	59.6%	55.9%	78.6%	48.2%	35.1%	24.6%	63.8%	5.8%	0.6%	0.1%	0%
One match other unimputed	3.5%	19.9%	12.9%	7.2%	12.7%	4.7%	8.3%	12.6%	16%	2.2%	20.1%	0%
One match other uncalled but imputed	0%	0%	0%	0%	0%	0%	0%	0%	4.8%	0.2%	<0.01%	0%
One match other uncalled and unimputed	0%	0%	0%	0%	0%	0%	0%	0%	11.7%	4.2%	3.5%	0%
One match one mismatch imputation	30.9%	13.1%	23.6%	11.8%	26.5%	27.1%	34.9%	18.2%	9.4%	1%	2.8%	0%
One called one unimputed no match	0%	0%	0%	0%	0%	0%	0%	0%	3.4%	3.2%	0.4%	0%
One called both unimputed	0%	0%	0%	0%	0%	0%	0%	0%	1.5%	1.9%	1.5%	0%
One called both imputed no match	0%	0%	0%	0%	0%	0%	0%	0%	1%	0.1%	0%	0%
Both uncalled one allele imputed	0%	<0.01%	0%	0.1%	0%	2.1%	1.2%	<0.01%	16.2%	11.5%	1.1%	0%
Both uncalled both alleles imputed	0%	<0.01%	0.1%	0.6%	0%	24.9%	7.3%	0.2%	0.9%	<0.01%	0%	0%
Both uncalled and unimputed	0%	<0.01%	0%	0%	0%	0.1%	<0.01%	<0.01%	25.2%	73.2%	66.2%
Both called one unimputed no match	1%	3.1%	3.6%	0.6%	5%	1.7%	6.4%	2.3%	1.9%	1%	1.9%
Both called both unimputed	0.1%	2.4%	0.6%	0.1%	1.7%	0.2%	1%	1.2%	1.1%	0.5%	2.3%
Both called both imputed no match	16.3%	1.8%	3.4%	1%	5.8%	4.1%	16.3%	1.5%	1.2%	0.2%	<0.01%
Concordance	76.4%	76.1%	74.1%	88.1%	67.8%	51.1%	46.2%	79.3%	57.8%	79.8%	81.2%
Adjusted concordance	0.952653	0.822709	0.870792	0.937805	0.863196	0.79519	0.789505	0.864853	0.853793	0.444193	0.927455
		Mean concordance for class I genes: 75.5%
		Mean concordance for class II genes: 68.9%
		Mean adjusted concordance for class I genes: 88.2%
		Mean adjusted concordance for class II genes: 81.0%
