## Supplementary material for "HLA allele-calling using whole-exome sequencing identifies 129 novel associations in 11 autoimmune diseases: a multi-ancestry analysis in the UK Biobank": ST1-26: ST7 Concordance AMR.xlsx

### Sheet: ST7 Concordance AMR
Categorical agreement between HLA sequenced alleles from WES and imputed alleles, AMR genetic ancestry
Result	Class I			Class II
	HLA-A	HLA-B	HLA-C	HLA-DPA1	HLA-DPB1	HLA-DQA1	HLA-DQB1	HLA-DRB1	HLA-DRB3	HLA-DRB4	HLA-DRB5
Two matches	68.4%	58.8%	75.1%	90.3%	65.3%	27.1%	45.3%	52.2%	5.7%	5.4%	0.2%	0%
One match other unimputed	6.2%	21%	4.5%	2%	14.8%	2.6%	5%	16.8%	17.2%	4.9%	13.4%	0%
One match other uncalled but imputed	0%	0%	0%	0%	0%	0%	0%	0%	5%	1.1%	0%	0%
One match other uncalled and unimputed	0%	0%	0%	0%	0%	0%	0%	0%	14%	10%	2%	0%
One match one mismatch imputation	20.7%	12.6%	16.7%	6.8%	12.7%	25.1%	31.9%	22.6%	5.3%	1%	1.1%	0%
One called one unimputed no match	0%	0%	0%	0%	0%	0%	0%	0%	1.5%	1.8%	0.1%	0%
One called both unimputed	0%	0%	0%	0%	0%	0%	0%	0%	1.6%	2.7%	3.7%	0%
One called both imputed no match	0%	0%	0%	0%	0%	0%	0%	0%	0.6%	0.1%	0%	0%
Both uncalled one allele imputed	0%	0%	0%	0%	0%	2.9%	0.8%	<0.01%	12.8%	18.7%	0.6%	0%
Both uncalled both alleles imputed	0%	0%	0.1%	0.1%	0%	36.1%	9.5%	0.2%	0.4%	0.1%	<0.01%	0%
Both uncalled and unimputed	0%	0%	0%	0%	0%	<0.01%	0%	0%	33.3%	53.3%	70.1%	0%
Both called one unimputed no match	1.3%	2.8%	0.8%	0.1%	2.8%	0.9%	1.7%	3.7%	0.7%	0.4%	0.8%	0%
Both called both unimputed	0.2%	2.4%	0.1%	0.1%	1.1%	<0.01%	0.2%	1.6%	1.3%	0.6%	8%	0%
Both called both imputed no match	14.3%	2.3%	2.8%	0.5%	3.3%	5.1%	5.7%	2.9%	0.4%	<0.01%	0%	0%
Concordance	81.9%	75.6%	85.7%	94.8%	79.1%	41%	63.7%	71.9%	66.8%	72.2%	79.6%	0%
Adjusted concordance	0.924411	0.818912	0.949169	0.980718	0.876458	0.733931	0.927656	0.834903	0.834603	0.704028	0.672603
		Mean concordance for class I genes: 81.1%
		Mean concordance for class II genes: 71.1%
		Mean adjusted concordance for class I genes: 89.8%
		Mean adjusted concordance for class II genes: 82.1%
