## Supplementary material for "HLA allele-calling using whole-exome sequencing identifies 129 novel associations in 11 autoimmune diseases: a multi-ancestry analysis in the UK Biobank": ST1-26: ST8 Concordance EAS.xlsx

### Sheet: ST8 Concordance EAS
Categorical agreement between HLA sequenced alleles from WES and imputed alleles, EAS genetic ancestry
Result	Class I			Class II
	HLA-A	HLA-B	HLA-C	HLA-DPA1	HLA-DPB1	HLA-DQA1	HLA-DQB1	HLA-DRB1	HLA-DRB3	HLA-DRB4	HLA-DRB5
Two matches	60.5%	52.2%	77%	91%	66.5%	24.9%	46.6%	57.7%	4.5%	5.7%	0.3%	0%
One match other unimputed	13.1%	24.4%	3.4%	1.9%	15.2%	3.1%	4.4%	19.9%	14.7%	4%	17.8%	0%
One match other uncalled but imputed	0%	0%	0%	0%	0%	0%	0%	0%	2.4%	1.7%	0%	0%
One match other uncalled and unimputed	0%	0%	0%	0%	0%	0%	0%	0%	11.7%	11.5%	2.7%	0%
One match one mismatch imputation	20.6%	14.4%	16.4%	6.3%	12.3%	29.1%	33.4%	16.8%	3.4%	0.5%	2.9%	0%
One called one unimputed no match	0%	0%	0%	0%	0%	0%	0%	0%	1.7%	0.5%	0.1%	0%
One called both unimputed	0%	0%	0%	0%	0%	0%	0%	0%	4.2%	1.8%	3.5%	0%
One called both imputed no match	0%	0%	0%	0%	0%	0%	0%	0%	0.2%	<0.01%	0%	0%
Both uncalled one allele imputed	0%	0%	0%	<0.01%	0%	1.9%	0.5%	0%	14.5%	20%	0.4%	0%
Both uncalled both alleles imputed	0%	<0.01%	<0.01%	0.5%	0%	32.6%	10.5%	0.3%	1.2%	0.4%	0%	0%
Both uncalled and unimputed	0%	0%	0%	0%	0%	<0.01%	0%	0%	37.8%	53.2%	59.1%	0%
Both called one unimputed no match	2.9%	3.9%	0.4%	0.1%	1.9%	1.9%	1.6%	2.5%	0.7%	0.2%	3.4%	0%
Both called both unimputed	0.5%	2.9%	0.1%	0%	1.1%	0.2%	0.3%	1.7%	2.8%	0.5%	9.8%	0%
Both called both imputed no match	10.1%	2.1%	2.7%	0.2%	3.1%	6.3%	2.6%	1%	0.3%	0%	0.1%	0%
Concordance	77.4%	71.6%	86.9%	95.1%	80.2%	41%	65.5%	76.1%	64.2%	73.6%	72.4%	0%
Adjusted concordance	0.846599	0.778645	0.969244	0.970146	0.88553	0.669029	0.940076	0.855596	0.742001	0.79938	0.702434
		Mean concordance for class I genes: 78.6%
		Mean concordance for class II genes: 71.0%
		Mean adjusted concordance for class I genes: 86.5%
		Mean adjusted concordance for class II genes: 82.1%
