## Supplementary material for "HLA allele-calling using whole-exome sequencing identifies 129 novel associations in 11 autoimmune diseases: a multi-ancestry analysis in the UK Biobank": ST1-26: ST9 Concordance EUR.xlsx

### Sheet: ST9 Concordance EUR
Categorical agreement between HLA sequenced alleles from WES and imputed alleles, EUR genetic ancestry
Result	Class I			Class II
	HLA-A	HLA-B	HLA-C	HLA-DPA1	HLA-DPB1	HLA-DQA1	HLA-DQB1	HLA-DRB1	HLA-DRB3	HLA-DRB4	HLA-DRB5
Two matches	83.5%	83.3%	84.7%	95%	77.4%	35.6%	51.2%	59.4%	5.8%	7.6%	0.2%	0%
One match other unimputed	2.7%	6.8%	1.3%	0.4%	12.4%	0.9%	2.5%	8%	17.4%	4.2%	22.8%	0%
One match other uncalled but imputed	0%	0%	0%	0%	0%	0%	0%	0%	3%	2.3%	<0.01%	0%
One match other uncalled and unimputed	0%	0%	0%	0%	0%	0%	0%	0%	15.2%	13.7%	2.3%	0%
One match one mismatch imputation	12.2%	7.2%	12.4%	4.2%	6.2%	23.7%	28.9%	27.3%	1.9%	1.1%	2.1%	0%
One called one unimputed no match	0%	0%	0%	0%	0%	0%	0%	0%	0.6%	1.3%	<0.01%	0%
One called both unimputed	0%	0%	0%	0%	0%	0%	0%	0%	1.8%	1.2%	3.2%	0%
One called both imputed no match	0%	0%	0%	0%	0%	0%	0%	0%	0.4%	<0.01%	0%	0%
Both uncalled one allele imputed	<0.01%	<0.01%	0%	<0.01%	0%	1%	0.3%	<0.01%	11.3%	24.1%	0.2%	0%
Both uncalled both alleles imputed	0%	<0.01%	0.1%	0.1%	<0.01%	36.5%	9.8%	0.2%	0.2%	0.2%	<0.01%	0%
Both uncalled and unimputed	0%	0%	0%	0%	0%	<0.01%	<0.01%	0%	40.1%	43.9%	66.4%	0%
Both called one unimputed no match	0.2%	0.5%	0.1%	<0.01%	1.1%	0.2%	0.6%	1.8%	0.3%	0.1%	0.2%	0%
Both called both unimputed	<0.01%	0.2%	<0.01%	<0.01%	0.5%	<0.01%	<0.01%	0.3%	1.6%	0.2%	2.5%	0%
Both called both imputed no match	10.6%	2%	1.4%	0.4%	2.4%	2%	6.7%	3%	0.3%	<0.01%	<0.01%	0%
Concordance	91%	90.3%	91.6%	97.3%	86.7%	48%	66.9%	77.1%	72.3%	69%	81.3%	0%
Adjusted concordance	0.968501	0.949111	0.985146	0.99418	0.906839	0.815174	0.970401	0.925313	0.826919	0.821446	0.947354
		Mean concordance for class I genes: 91.0%
		Mean concordance for class II genes: 71.0%
		Mean adjusted concordance for class I genes: 96.8%
		Mean adjusted concordance for class II genes: 90.1%
