## Supplementary material for "HLA allele-calling using whole-exome sequencing identifies 129 novel associations in 11 autoimmune diseases: a multi-ancestry analysis in the UK Biobank": ST1-26: ST10 Concordance SAS.xlsx

### Sheet: ST10 Concordance SAS
Categorical agreement between HLA sequenced alleles from WES and imputed alleles, SAS genetic ancestry
Result	Class I			Class II
	HLA-A	HLA-B	HLA-C	HLA-DPA1	HLA-DPB1	HLA-DQA1	HLA-DQB1	HLA-DRB1	HLA-DRB3	HLA-DRB4	HLA-DRB5
Two matches	69.1%	59.3%	73.7%	87.4%	68.6%	31.3%	55.6%	53%	2.4%	5.1%	0.1%	0%
One match other unimputed	9.9%	21.2%	2.7%	0.8%	16.8%	2.4%	5%	16%	13.1%	3.5%	13.9%	0%
One match other uncalled but imputed	0%	0%	0%	0%	0%	0%	0%	0%	4.5%	0.6%	<0.01%	0%
One match other uncalled and unimputed	0%	0%	0%	0%	0%	0%	0%	0%	12.7%	10.8%	1.4%	0%
One match one mismatch imputation	17.4%	12.2%	19.6%	10.4%	9.4%	29.8%	24.2%	22.1%	6.6%	0.5%	1.1%	0%
One called one unimputed no match	0%	0%	0%	0%	0%	0%	0%	0%	1.2%	0.6%	0.1%	0%
One called both unimputed	0%	0%	0%	0%	0%	0%	0%	0%	3.2%	1.4%	4%	0%
One called both imputed no match	0%	0%	0%	0%	0%	0%	0%	0%	0.6%	0%	0%	0%
Both uncalled one allele imputed	0%	0%	0%	<0.01%	0%	1%	0.5%	0.1%	15.5%	19%	1.1%	0%
Both uncalled both alleles imputed	0%	<0.01%	0.1%	0.3%	<0.01%	25.6%	8.8%	0.2%	0.8%	0.1%	<0.01%	0%
Both uncalled and unimputed	0%	0%	0%	0%	0%	0%	0%	0%	36.4%	57.8%	58.5%	0%
Both called one unimputed no match	1.7%	2.8%	0.6%	0.1%	1.9%	1.4%	1.1%	3.7%	0.6%	0.3%	2%	0%
Both called both unimputed	0.3%	2.3%	<0.01%	0%	1.4%	0.1%	0.1%	1.7%	2.1%	0.3%	17.7%	0%
Both called both imputed no match	7.9%	2.3%	3.2%	1%	1.8%	8.4%	4.7%	3.2%	0.2%	0%	<0.01%	0%
Concordance	82.7%	76%	84.9%	93%	81.7%	47.4%	70.3%	72.1%	63.6%	75.9%	67.5%	0%
Adjusted concordance	0.905783	0.821355	0.972765	0.990863	0.873953	0.727221	0.948425	0.842955	0.809279	0.791133	0.419165
		Mean concordance for class I genes: 81.2%
		Mean concordance for class II genes: 71.4%
		Mean adjusted concordance for class I genes: 90%
		Mean adjusted concordance for class II genes: 80%
