## Supplementary material for "HLA allele-calling using whole-exome sequencing identifies 129 novel associations in 11 autoimmune diseases: a multi-ancestry analysis in the UK Biobank": ST1-26: ST11 Asym LD All anc.xlsx

### Sheet: ST11 Asym LD All anc
Asymmetric linkage disequilibrium measurements for all genetic ancestries combined, at 2-field HLA allele accuracy.
Each cell should be read as "asymmetric LD of row gene conditional on column gene".
	A	B	C	DRB1	DQA1	DQB1	DPA1	DPB1	DMA	DMB	DOA	DOB	DRA	E	F	G	H	J	K	L	Y
A	1	0.200934	0.183409	0.127309	0.0848374	0.112842	0.0377864	0.0584661	0.0122703	0.0255872	0.00556624	0.0359866	0.05176	0.110779	0.178605	0.196776	0.440096	0.0138534	0.269916	0.0982528	0.243221
B	0.166587	1	0.341133	0.204358	0.144597	0.196962	0.0479252	0.0800329	0.0324285	0.0361885	0.00975924	0.079866	0.0878134	0.0871788	0.0707135	0.0694944	0.169446	0.0219015	0.0880892	0.0656871	0.105142
C	0.160679	0.371783	1	0.185034	0.134777	0.173618	0.0391262	0.0733615	0.0389139	0.0362126	0.00984023	0.0676748	0.0819555	0.0832842	0.0677369	0.0735598	0.164886	0.0127941	0.0833353	0.0543176	0.100054
DRB1	0.103171	0.212488	0.182311	1	0.307676	0.356556	0.0555891	0.105454	0.0573531	0.0510847	0.0179931	0.113419	0.136628	0.0466422	0.0417172	0.0454156	0.104524	0.0181644	0.0572449	0.0323393	0.0622188
DQA1	0.0949782	0.195517	0.170123	0.440714	1	0.424307	0.043838	0.0894277	0.0391037	0.0431532	0.0288666	0.0871138	0.154947	0.060462	0.0668909	0.0277549	0.0963683	0.0106365	0.0402614	0.0311617	0.0453352
DQB1	0.0820058	0.170185	0.139085	0.296002	0.255803	1	0.0447528	0.0824109	0.0357683	0.0375209	0.0144513	0.0917916	0.0983606	0.0375207	0.0287627	0.0322085	0.0829964	0.0313821	0.0659549	0.0819984	0.0554106
DPA1	0.0678995	0.101891	0.0968282	0.122257	0.0780515	0.121662	1	0.426761	0.0356767	0.029697	0.0564084	0.0423911	0.0148576	0.019812	0.0260821	0.028336	0.0682679	0.0176718	0.0445888	0.0280089	0.028583
DPB1	0.0505487	0.0825117	0.0708711	0.117063	0.0694681	0.100859	0.172546	1	0.0309171	0.0752799	0.0229569	0.0431568	0.0333467	0.0206971	0.0179718	0.0237171	0.0497006	0.00758387	0.0295287	0.0256324	0.0223351
DMA	0.0227957	0.12917	0.106519	0.134662	0.0940486	0.148443	0.0608732	0.0964305	1	0.231456	0.0117392	0.179593	0.0585651	0.0252405	0.0167198	0.0544888	0.0245436	0.000541543	0.0105295	0.00189423	0.0158556
DMB	0.0665704	0.112278	0.111064	0.140961	0.0988901	0.12822	0.0344726	0.174041	0.192991	1	0.0243845	0.0750814	0.00406314	0.0207227	0.0270892	0.0310039	0.0680135	0.00208464	0.0284468	0.00302658	0.0414999
DOA	0.012635	0.0373309	0.0416948	0.0730423	0.0893967	0.0647911	0.141945	0.0687132	0.013051	0.025862	1	0.0233213	0.00190522	0.00388311	0.00789771	0.00754026	0.0116517	0.00151224	0.00809241	0.000779534	0.00469472
DOB	0.0572144	0.16252	0.109526	0.174002	0.121716	0.197585	0.0558549	0.0782098	0.0895042	0.0530023	0.00876429	1	0.0675711	0.0313474	0.01422	0.0475555	0.0409068	0.0014844	0.0271444	0.0134101	0.0263457
DRA	0.126457	0.253952	0.225405	0.422804	0.331593	0.396262	0.0261389	0.11585	0.0643731	0.01156	0.0023169	0.10718	1	0.0390151	0.0292396	0.0498687	0.129813	0.0011083	0.0834574	0.0658147	0.0936364
E	0.241141	0.226861	0.213444	0.0986956	0.0801807	0.10427	0.0194955	0.0499423	0.0152729	0.0166568	0.00361132	0.0439282	0.0225562	1	0.138521	0.0880344	0.248855	0.000848932	0.0835587	0.0772085	0.136516
F	0.427042	0.172789	0.162063	0.105069	0.107701	0.0977085	0.0216389	0.0277628	0.0174375	0.0247069	0.00718727	0.0252139	0.0236319	0.171822	1	0.112507	0.436077	0.00201266	0.201626	0.0396119	0.145601
G	0.332852	0.15717	0.134453	0.0841768	0.042015	0.0681036	0.0241715	0.0448743	0.036598	0.0244062	0.0023215	0.0573993	0.0323965	0.0696002	0.055107	1	0.295221	0.00432341	0.141387	0.0379639	0.158934
H	0.481824	0.217493	0.206462	0.135339	0.0938582	0.123744	0.0345711	0.0588706	0.0123466	0.0283141	0.00545364	0.0344803	0.0575484	0.125601	0.206265	0.181216	1	0.0115572	0.337564	0.0931042	0.290135
J	0.035592	0.0559284	0.043045	0.0503612	0.0548026	0.0793001	0.0474978	0.0223653	0.00240646	0.00287911	0.00154168	0.00271021	0.0011083	0.000981605	0.00260601	0.00927822	0.0519206	1	0.204338	0.240722	0.0265074
K	0.433215	0.180245	0.174475	0.110575	0.0725484	0.114229	0.0354374	0.0523271	0.00983837	0.0179177	0.00605091	0.0333568	0.0571687	0.0723838	0.175804	0.125971	0.499556	0.0788345	1	0.176945	0.284106
L	0.259999	0.181854	0.17185	0.0858036	0.0804479	0.125135	0.039903	0.0597808	0.00316088	0.00198742	0.00160341	0.0297261	0.057551	0.109613	0.0388989	0.0710912	0.246489	0.111271	0.267772	1	0.0410972
Y	0.367346	0.178727	0.15973	0.116685	0.0714549	0.103923	0.0215531	0.0453413	0.013629	0.0282435	0.00340358	0.0291441	0.0502415	0.0931209	0.101989	0.204883	0.404229	0.00922044	0.24921	0.0279373	1
