## Supplementary material for "HLA allele-calling using whole-exome sequencing identifies 129 novel associations in 11 autoimmune diseases: a multi-ancestry analysis in the UK Biobank": ST1-26: ST12 Asym LD AFR anc.xlsx

### Sheet: ST12 Asym LD AFR anc
Asymmetric linkage disequilibrium measurements for the AFR genetic ancestry, at 2-field HLA allele accuracy.
Each cell should be read as "asymmetric LD of row gene conditional on column gene".
	A	B	C	DRB1	DQA1	DQB1	DPA1	DPB1	DMA	DMB	DOA	DOB	DRA	E	F	G	H	J	K	L	Y
A	1	0.103605	0.100643	0.0619533	0.0341404	0.0438576	0.0304177	0.0453416	0.0115446	0.0130009	0.00843321	0.0221504	0.0147104	0.0597344	0.127641	0.170802	0.325801	0.00902522	0.145104	0.0685075	0.138454
B	0.120379	1	0.288449	0.120342	0.0648922	0.0870155	0.0438515	0.0656638	0.0155096	0.0209901	0.00918164	0.0336474	0.032006	0.0355837	0.0440578	0.0739265	0.0960041	0.0183035	0.0329229	0.0411312	0.0420089
C	0.125193	0.326499	1	0.107351	0.0635364	0.078472	0.0443586	0.0557582	0.0130841	0.0191864	0.0104396	0.0294655	0.0277946	0.0409033	0.0384043	0.0836047	0.0964175	0.014622	0.0403155	0.0468285	0.0520295
DRB1	0.0697422	0.116382	0.0993684	1	0.259023	0.289014	0.0737514	0.0891066	0.0260455	0.0344783	0.00919616	0.088193	0.105335	0.0188405	0.0291276	0.0405691	0.0618039	0.0199618	0.0209295	0.0169014	0.0265596
DQA1	0.0733392	0.110718	0.0973962	0.411282	1	0.392424	0.0707055	0.0919842	0.0274757	0.0203238	0.01437	0.0812473	0.0618548	0.0266139	0.039966	0.0400088	0.0574271	0.0164403	0.0245092	0.0358637	0.0173728
DQB1	0.0509368	0.0830935	0.0700319	0.26681	0.234621	1	0.0632312	0.0657242	0.0156433	0.0253523	0.0078354	0.0727924	0.0668472	0.0153476	0.0227798	0.028069	0.045273	0.0267636	0.0485866	0.072789	0.0153246
DPA1	0.0761238	0.0932472	0.0877098	0.148624	0.0810342	0.128921	1	0.398168	0.0361986	0.0466657	0.0152025	0.0576731	0.0227259	0.0123479	0.0211202	0.0589976	0.0795156	0.0310278	0.0345598	0.0378228	0.0338138
DPB1	0.0686883	0.0864605	0.081327	0.129403	0.0770823	0.10258	0.301447	1	0.024407	0.0570544	0.0125171	0.0400657	0.0234892	0.0130981	0.0199182	0.0480558	0.0662398	0.00588398	0.0220397	0.0170598	0.0285061
DMA	0.0381714	0.0394575	0.0507095	0.103275	0.0675428	0.0560095	0.0621214	0.039417	1	0.108127	0.0019036	0.0865829	0.0263895	0.0114608	0.00861828	0.0248194	0.029612	0.00207686	0.00831478	0.0101343	0.00665832
DMB	0.047382	0.0774478	0.069221	0.145388	0.0573229	0.085647	0.0794913	0.149115	0.10049	1	0.00803087	0.0381782	0.0474842	0.0118804	0.0180724	0.0203171	0.0344753	0.00109341	0.0102563	0.0110834	0.012476
DOA	0.0387435	0.0392177	0.040905	0.0394787	0.049093	0.0488304	0.0620446	0.0328074	0.00291759	0.00835655	1	0.00778232	0.00840008	0.00608361	0.0135141	0.00854615	0.0374766	0.00322221	0.0116249	0.0076961	0.0115377
DOB	0.0557912	0.0718523	0.0614451	0.216428	0.129882	0.190383	0.082482	0.0728737	0.0303334	0.02727	0.00466506	1	0.036071	0.0218738	0.015964	0.0293551	0.0520721	0.00871619	0.0226444	0.0214931	0.0127713
DRA	0.0663254	0.144158	0.116149	0.378269	0.216852	0.285829	0.0478809	0.0631315	0.0268923	0.0480617	0.00840008	0.0846205	1	0.0118167	0.0048703	0.0419452	0.0453412	0.0156957	0.017054	0.0278139	0.0231065
E	0.233455	0.135732	0.124304	0.054039	0.0270554	0.0413343	0.0186799	0.0223647	0.00769748	0.0101292	0.00210713	0.0299092	0.0104526	1	0.0631076	0.118059	0.142894	0.00336298	0.115613	0.140776	0.0771895
F	0.406339	0.09751	0.0980342	0.0606066	0.043476	0.049402	0.0197719	0.0308756	0.00636951	0.00675513	0.0124278	0.0172877	0.00107141	0.065716	1	0.281597	0.288102	0.00927166	0.187691	0.0820538	0.133394
G	0.437186	0.130392	0.142791	0.0776267	0.0377135	0.0559828	0.0541915	0.0649119	0.0108175	0.0122427	0.00476976	0.0296829	0.021177	0.0651078	0.199338	1	0.370004	0.0113538	0.145246	0.109733	0.155987
H	0.445755	0.126615	0.122278	0.0761969	0.035334	0.0511294	0.0420098	0.0583922	0.0131887	0.0156921	0.0108122	0.0262945	0.0132267	0.0475515	0.116348	0.226253	1	0.0149251	0.182113	0.0658825	0.188418
J	0.0441491	0.0534333	0.0506207	0.0851405	0.0858774	0.0757667	0.120162	0.0202366	0.00587265	0.00575377	0.00322221	0.013681	0.0156957	0.0108472	0.010685	0.0254794	0.060829	1	0.193313	0.2848	0.0353076
K	0.366528	0.0880777	0.0887114	0.0518253	0.0474126	0.0611256	0.0487726	0.0359279	0.00582434	0.00799805	0.00686807	0.0196757	0.0102181	0.0750754	0.102584	0.144958	0.389674	0.0740212	1	0.155575	0.205972
L	0.231534	0.115416	0.126165	0.051261	0.0887768	0.0931083	0.0633654	0.0400413	0.00634179	0.00840588	0.0067125	0.0168544	0.0237739	0.130385	0.0809827	0.134564	0.167549	0.127145	0.191739	1	0.0559578
Y	0.40344	0.129742	0.136036	0.0753527	0.0411741	0.0448631	0.0384477	0.0496989	0.00712107	0.0111187	0.00516758	0.0174258	0.018139	0.0641231	0.102003	0.216829	0.360366	0.0245793	0.21312	0.0374184	1
