## Supplementary material for "HLA allele-calling using whole-exome sequencing identifies 129 novel associations in 11 autoimmune diseases: a multi-ancestry analysis in the UK Biobank": ST1-26: ST13 Asym LD AMR anc.xlsx

### Sheet: ST13 Asym LD AMR anc
Asymmetric linkage disequilibrium measurements for the AMR genetic ancestry, at 2-field HLA allele accuracy.
Each cell should be read as "asymmetric LD of row gene conditional on column gene".
	A	B	C	DRB1	DQA1	DQB1	DPA1	DPB1	DMA	DMB	DOA	DOB	DRA	E	F	G	H	J	K	L	Y
A	1	0.139303	0.109464	0.101293	0.0502709	0.0704624	0.0369655	0.0609729	0.0204328	0.0216362	0.0163877	0.0302409	0.0131039	0.0655054	0.111534	0.221575	0.386791	0.0246824	0.208358	0.054858	0.185113
B	0.111925	1	0.258487	0.162124	0.0914405	0.123746	0.0485625	0.0755407	0.0337206	0.0258764	0.0268617	0.0513834	0.0386477	0.0402588	0.0417055	0.0576196	0.11184	0.0201403	0.047879	0.0457032	0.0441561
C	0.100093	0.318002	1	0.14548	0.0832243	0.108899	0.0402647	0.0650534	0.0261388	0.0239497	0.0256002	0.048499	0.0405489	0.0400129	0.0289672	0.0635992	0.105827	0.0166026	0.0403598	0.0413202	0.0368668
DRB1	0.0745137	0.168863	0.132798	1	0.242956	0.294268	0.0509134	0.081674	0.0324322	0.0296785	0.0315324	0.0873894	0.085882	0.0231812	0.0245954	0.0404146	0.0752712	0.0146125	0.0322393	0.0237112	0.0327616
DQA1	0.0735726	0.169903	0.128748	0.435525	1	0.426861	0.0529079	0.088166	0.029906	0.038767	0.0380118	0.0747147	0.1194	0.0277162	0.0317891	0.0394575	0.0671463	0.0133835	0.0330175	0.0306357	0.0580373
DQB1	0.060566	0.135208	0.104852	0.294969	0.244343	1	0.0467541	0.0687569	0.0283671	0.0246843	0.031656	0.0741298	0.0614074	0.0165998	0.0212382	0.0316331	0.0610488	0.0410725	0.047505	0.0796965	0.0269585
DPA1	0.0621292	0.0916778	0.0867759	0.117804	0.0545835	0.0971007	1	0.409795	0.0471005	0.0233345	0.071143	0.0569711	0.00898934	0.0111234	0.0225818	0.0354105	0.0553733	0.0296819	0.0272685	0.0320878	0.027515
DPB1	0.0661302	0.0931863	0.0785211	0.129361	0.0655553	0.0855341	0.174809	1	0.0334814	0.0265828	0.0258688	0.0436936	0.0213221	0.0193482	0.0262052	0.0317648	0.063979	0.0149784	0.0383269	0.0294982	0.027776
DMA	0.0472435	0.109303	0.0843863	0.126264	0.0710284	0.114312	0.0704921	0.100364	1	0.189	0.018699	0.0945095	0.0175937	0.0126474	0.0208018	0.017497	0.0648995	0.00286066	0.0153344	0.0214709	0.0248033
DMB	0.0702048	0.095005	0.0764441	0.112748	0.0694985	0.0805174	0.0432176	0.095877	0.18501	1	0.0274519	0.0590645	0.00368194	0.0178444	0.00629332	0.024473	0.0733782	0.00256339	0.0360836	0.0197708	0.0508369
DOA	0.0565323	0.135363	0.127062	0.155737	0.0989059	0.14096	0.345952	0.0544281	0.0211319	0.0367655	1	0.108716	0.0316233	0.0208323	0.0107088	0.0172781	0.0546945	0.00713826	0.0157667	0.0226439	0.0113275
DOB	0.0633375	0.135125	0.120439	0.196468	0.0985394	0.171857	0.0702195	0.10276	0.0346746	0.0479471	0.0647262	1	0.0367629	0.0133039	0.0130608	0.0369487	0.0539547	0.0138679	0.0251126	0.0143226	0.027875
DRA	0.0523004	0.173769	0.143341	0.397681	0.258602	0.288036	0.0340059	0.0844318	0.0216954	0.0125406	0.0322156	0.0926026	1	0.0145251	0.00699273	0.0400627	0.0735331	0.0244787	0.0315153	0.0162135	0.0390016
E	0.175328	0.157834	0.134757	0.0742508	0.0498197	0.0586277	0.025913	0.0475043	0.0154358	0.0196652	0.0192691	0.0216407	0.0117466	1	0.054044	0.105533	0.160934	0.00816486	0.0432746	0.0892034	0.0830524
F	0.40188	0.13386	0.0866246	0.101348	0.0581632	0.0759485	0.0350025	0.0580391	0.0219244	0.012683	0.0118749	0.02453	0.00343734	0.0957305	1	0.0936768	0.405311	0.0183923	0.178762	0.0740925	0.143576
G	0.388705	0.148965	0.120096	0.0986813	0.0484376	0.0699112	0.025718	0.0505137	0.0163294	0.0162493	0.00732907	0.0303758	0.0245618	0.0561974	0.0451207	1	0.383695	0.00820548	0.171254	0.0426952	0.22032
H	0.463513	0.152563	0.129328	0.113154	0.0470295	0.082107	0.0380183	0.0689696	0.0237036	0.0280692	0.0188348	0.0322947	0.0201902	0.0691316	0.149454	0.2302	1	0.0158144	0.299522	0.0555908	0.256319
J	0.0719836	0.0629024	0.0632829	0.086224	0.0637161	0.110081	0.0988784	0.0545909	0.00929654	0.00907212	0.00722594	0.0229482	0.0244787	0.0109296	0.0191331	0.0158552	0.0644485	1	0.110861	0.217567	0.0242567
K	0.406834	0.125582	0.113376	0.107321	0.0586063	0.0854424	0.0356289	0.0714071	0.0169317	0.0313887	0.0120702	0.0305599	0.0165761	0.0460418	0.135901	0.167579	0.514791	0.0481197	1	0.14892	0.305095
L	0.177558	0.139825	0.128001	0.1047	0.0624332	0.110478	0.0440209	0.0608854	0.0214991	0.0124697	0.0263199	0.0173797	0.0148527	0.0882149	0.0675878	0.0826328	0.175378	0.0882801	0.175459	1	0.0375282
Y	0.363238	0.133719	0.108791	0.109424	0.0699706	0.0761601	0.0244204	0.0623138	0.0249965	0.0402976	0.0138264	0.0341389	0.0134092	0.0654396	0.0931598	0.223157	0.430631	0.0151034	0.28062	0.0295483	1
