## Supplementary material for "HLA allele-calling using whole-exome sequencing identifies 129 novel associations in 11 autoimmune diseases: a multi-ancestry analysis in the UK Biobank": ST1-26: ST14 Asym LD EAS anc.xlsx

### Sheet: ST14 Asym LD EAS anc
Asymmetric linkage disequilibrium measurements for the EAS genetic ancestry, at 2-field HLA allele accuracy.
Each cell should be read as "asymmetric LD of row gene conditional on column gene".
	A	B	C	DRB1	DQA1	DQB1	DPA1	DPB1	DMA	DMB	DOA	DOB	DRA	E	F	G	H	J	K	L	Y
A	1	0.201452	0.16184	0.134705	0.0826157	0.10951	0.0563108	0.110896	0.0321515	0.0285643	0.00830125	0.0423694	0.0152311	0.0776472	0.0681199	0.198058	0.350077	0.0199199	0.212699	0.0583829	0.25167
B	0.181141	1	0.275508	0.175667	0.112387	0.149442	0.060919	0.123686	0.0349138	0.0331487	0.0116337	0.0539164	0.0336881	0.0673607	0.0378919	0.082337	0.165589	0.0265073	0.0815045	0.0475539	0.0788249
C	0.164427	0.339356	1	0.169694	0.108051	0.140914	0.0576451	0.114485	0.0289109	0.0343152	0.00718971	0.0491961	0.0346314	0.0642926	0.0308669	0.0853845	0.163507	0.0142609	0.0818825	0.0515445	0.0792908
DRB1	0.130359	0.192471	0.158979	1	0.28375	0.317699	0.0746372	0.163945	0.0499309	0.0536079	0.00713223	0.0691031	0.111437	0.0498133	0.02523	0.0670277	0.140092	0.0153616	0.060192	0.0311307	0.0688873
DQA1	0.107788	0.168784	0.141301	0.445978	1	0.398156	0.0491759	0.141749	0.0320584	0.0477356	0.0115639	0.0721034	0.0969219	0.0400875	0.0243198	0.0542914	0.113365	0.0270857	0.039519	0.0460341	0.0534938
DQB1	0.0937664	0.149012	0.126609	0.305297	0.256313	1	0.0662892	0.112669	0.0328803	0.0344651	0.00825655	0.0638597	0.0718263	0.0426632	0.0185424	0.046297	0.0968646	0.0433787	0.0510914	0.0929977	0.0546747
DPA1	0.157435	0.186251	0.144371	0.201862	0.105819	0.162268	1	0.451797	0.0745156	0.0281507	0.0320632	0.0580265	0.0319176	0.0364409	0.0508405	0.0513733	0.167802	0.0145506	0.0795765	0.03427	0.0731866
DPB1	0.133721	0.15567	0.121683	0.1755	0.111262	0.138339	0.235362	1	0.0589814	0.048933	0.0148622	0.0500107	0.0387831	0.0472684	0.0305403	0.0485	0.139753	0.0165665	0.0632176	0.0290632	0.0614537
DMA	0.135529	0.151929	0.105054	0.162127	0.064085	0.114933	0.0911851	0.210577	1	0.238882	0.00953717	0.0995222	0.00696952	0.0213533	0.024732	0.062056	0.154379	0.00875545	0.0232927	0.0305878	0.0483099
DMB	0.102589	0.116655	0.112452	0.172298	0.116412	0.123019	0.0397394	0.134575	0.238213	1	0.0115226	0.0430162	0.0653002	0.0223418	0.00756785	0.0329963	0.119	0.00764053	0.0366469	0.0184194	0.0613213
DOA	0.03505	0.0486163	0.0383575	0.0341918	0.041643	0.0400554	0.119175	0.049784	0.0119535	0.0128649	1	0.0133244	0.0145841	0.0151214	0.0315468	0.0213361	0.0355548	0.0233105	0.0260153	0.0335373	0.0219688
DOB	0.0715614	0.148288	0.117231	0.129294	0.0844318	0.152324	0.0672619	0.153604	0.0497969	0.0393389	0.00437711	1	0.036138	0.0205183	0.0277129	0.0433033	0.0746365	0.00915753	0.0288847	0.021552	0.0341059
DRA	0.0690526	0.173772	0.167726	0.400264	0.287992	0.277363	0.0636487	0.16558	0.0232117	0.0757391	0.0145841	0.046614	1	0.0305375	0.00719321	0.0435726	0.0426822	0.00844295	0.0216128	0.0276648	0.0281736
E	0.24822	0.228209	0.212205	0.176438	0.106054	0.158881	0.0637516	0.1277	0.0283877	0.0200908	0.00938796	0.057703	0.0294149	1	0.0490536	0.170673	0.23929	0.0284561	0.137415	0.0180576	0.127285
F	0.370127	0.153046	0.0843462	0.105285	0.0615779	0.0659412	0.0640642	0.0859293	0.0237126	0.0286341	0.0195168	0.0420763	0.00494919	0.138162	1	0.0353343	0.396614	0.0189849	0.118524	0.0440239	0.0558717
G	0.44436	0.233486	0.208697	0.167128	0.0900299	0.127712	0.0529022	0.126039	0.0256929	0.00862047	0.0152408	0.0579889	0.012491	0.146778	0.0368844	1	0.453772	0.0369521	0.255155	0.0222122	0.353814
H	0.46855	0.242453	0.226306	0.192205	0.104537	0.154243	0.0665389	0.151793	0.0440039	0.0498024	0.0133709	0.0463815	0.0117409	0.115782	0.0858315	0.230177	1	0.0415315	0.382576	0.0661431	0.415179
J	0.0791935	0.0771759	0.0741824	0.0640953	0.0984695	0.122366	0.0806217	0.0644161	0.0152452	0.0152825	0.0233105	0.0212974	0.00844295	0.0296938	0.0253695	0.0688354	0.102898	1	0.114136	0.271201	0.0603082
K	0.429546	0.186978	0.17087	0.152323	0.0838164	0.126738	0.0677441	0.113557	0.016666	0.0281258	0.0125661	0.0333612	0.0125772	0.0928697	0.0950999	0.19159	0.500259	0.0692671	1	0.11989	0.398673
L	0.189276	0.152817	0.143284	0.111245	0.10544	0.133431	0.0520506	0.0882354	0.0292987	0.0226335	0.014161	0.0316556	0.0178484	0.0264899	0.048002	0.0665189	0.181821	0.110383	0.112506	1	0.0980717
Y	0.41178	0.223175	0.203734	0.179715	0.111723	0.153177	0.0632203	0.12589	0.0369579	0.041885	0.0133418	0.0414028	0.0175623	0.0981145	0.0448534	0.168242	0.486782	0.0243962	0.358966	0.0588413	1
