## Supplementary material for "HLA allele-calling using whole-exome sequencing identifies 129 novel associations in 11 autoimmune diseases: a multi-ancestry analysis in the UK Biobank": ST1-26: ST15 Asym LD EUR anc.xlsx

### Sheet: ST15 Asym LD EUR anc
Asymmetric linkage disequilibrium measurements for the EUR genetic ancestry, at 2-field HLA allele accuracy.
Each cell should be read as "asymmetric LD of row gene conditional on column gene".
	A	B	C	DRB1	DQA1	DQB1	DPA1	DPB1	DMA	DMB	DOA	DOB	DRA	E	F	G	H	J	K	L	Y
A	1	0.200457	0.184693	0.124862	0.0878683	0.115653	0.0266201	0.0545271	0.0110567	0.0258967	0.00497664	0.0357856	0.0540012	0.114753	0.183077	0.1929	0.440134	0.0130453	0.275826	0.0984786	0.247914
B	0.165425	1	0.345215	0.203582	0.149013	0.200614	0.0378308	0.079704	0.0324036	0.0366998	0.00989819	0.080378	0.0911114	0.090747	0.0716086	0.0666086	0.167677	0.0214414	0.0890852	0.0641797	0.109679
C	0.163212	0.376005	1	0.188427	0.140268	0.179969	0.0361921	0.0757295	0.03961	0.0377717	0.00979289	0.0687444	0.0851822	0.0863653	0.070176	0.0739195	0.167086	0.0133747	0.0868673	0.0553831	0.104731
DRB1	0.0998147	0.212055	0.183986	1	0.315222	0.363089	0.0527036	0.107257	0.0585383	0.0516857	0.0186502	0.115162	0.142517	0.047588	0.0416903	0.0429529	0.101061	0.0181707	0.0586278	0.030253	0.0637419
DQA1	0.0978974	0.200629	0.175228	0.448038	1	0.430334	0.0456437	0.0952471	0.0405262	0.0451522	0.0280096	0.0890658	0.161459	0.0621539	0.0687171	0.028139	0.0989028	0.0105666	0.041762	0.0317453	0.0472945
DQB1	0.0826537	0.17131	0.142039	0.299339	0.258913	1	0.044718	0.0854767	0.0364892	0.0391029	0.0145951	0.0935922	0.102711	0.0391238	0.0289226	0.0325668	0.0839553	0.0314668	0.0658268	0.0819115	0.0580715
DPA1	0.0627658	0.10018	0.0946091	0.121853	0.0841889	0.127136	1	0.422356	0.0325062	0.0269028	0.057122	0.0468726	0.0184487	0.0171027	0.0166908	0.0190242	0.0646077	0.0172358	0.0416525	0.0229192	0.0276343
DPB1	0.0440514	0.0806548	0.0693581	0.117458	0.0737782	0.105065	0.161081	1	0.0308311	0.076203	0.0248119	0.0457691	0.0341118	0.0209331	0.0139484	0.017717	0.0442542	0.00724733	0.0284204	0.0238993	0.021863
DMA	0.0200988	0.130154	0.107967	0.135244	0.0958811	0.150416	0.0594988	0.0998371	1	0.233791	0.0128681	0.183421	0.0580984	0.0280389	0.0142593	0.0548667	0.0229991	0.000339272	0.0105586	0.0061083	0.0143603
DMB	0.0661631	0.112711	0.113199	0.141916	0.102588	0.132888	0.0264871	0.17494	0.192364	1	0.024289	0.0758079	0.00421114	0.0230573	0.026867	0.026799	0.0662593	0.00191999	0.0293787	0.00581244	0.0419016
DOA	0.0119306	0.0383912	0.0422087	0.0767667	0.0891215	0.0667361	0.147029	0.0709123	0.0143567	0.0259233	1	0.0199486	0.00122859	0.003685	0.00715276	0.00758662	0.0113018	0.00113587	0.00853948	0.00214271	0.00533846
DOB	0.0578558	0.16493	0.1109	0.176918	0.124641	0.202358	0.0668033	0.0780236	0.0932075	0.0536937	0.00775896	1	0.0719526	0.0331411	0.0131341	0.0484334	0.0402142	0.00115213	0.028586	0.0145843	0.0275425
DRA	0.129532	0.260256	0.229852	0.435018	0.343523	0.408777	0.030342	0.120261	0.0640413	0.0118679	0.00122859	0.112416	1	0.0410619	0.0283902	0.0525213	0.133756	0.00106711	0.0883069	0.0657138	0.0988611
E	0.248321	0.231663	0.218795	0.0998436	0.0820462	0.108485	0.0151662	0.0541927	0.0177669	0.0188692	0.00105151	0.0441159	0.0236494	1	0.146093	0.0873784	0.257057	0.00157144	0.0915762	0.0732012	0.14014
F	0.430456	0.174815	0.165774	0.106749	0.110001	0.0985019	0.0179228	0.0308322	0.0149204	0.0247728	0.00641594	0.0245666	0.0224963	0.178236	1	0.114929	0.440338	0.0014141	0.204588	0.034491	0.146523
G	0.329737	0.153927	0.132304	0.075582	0.0413148	0.0691065	0.00877007	0.0366871	0.0351139	0.0213315	0.00123989	0.0592299	0.0324172	0.0732104	0.0559559	1	0.271658	0.00326948	0.136661	0.0367066	0.159228
H	0.486062	0.221459	0.211004	0.137625	0.0977586	0.127934	0.0304867	0.0600752	0.0124541	0.0291551	0.00534024	0.035634	0.0605318	0.130214	0.211697	0.177117	1	0.0127894	0.343153	0.0952432	0.296145
J	0.0354603	0.0563365	0.0442253	0.053522	0.0539457	0.0808085	0.0473792	0.0211275	0.00226763	0.00271864	0.00113587	0.00219363	0.00106711	0.00171958	0.00207551	0.00758795	0.0553554	1	0.209863	0.239486	0.0272283
K	0.438049	0.183018	0.179107	0.112984	0.0744368	0.116707	0.0324713	0.0538692	0.0100996	0.0187414	0.00635219	0.0350793	0.0606362	0.0744239	0.179735	0.122226	0.497426	0.0795497	1	0.178915	0.288238
L	0.26259	0.180276	0.169618	0.0810915	0.0800448	0.124246	0.0317733	0.0602989	0.00643333	0.00480771	0.00191554	0.03253	0.0573103	0.11057	0.0347378	0.0693185	0.251561	0.111668	0.274651	1	0.0408128
Y	0.368439	0.183476	0.164077	0.118732	0.0746903	0.108145	0.0197497	0.045837	0.0124418	0.0282714	0.00374853	0.0293635	0.0535818	0.0954296	0.101668	0.208022	0.403233	0.00906661	0.249824	0.0272964	1
