## Supplementary material for "HLA allele-calling using whole-exome sequencing identifies 129 novel associations in 11 autoimmune diseases: a multi-ancestry analysis in the UK Biobank": ST1-26: ST16 Asym LD SAS anc.xlsx

### Sheet: ST16 Asym LD SAS anc
Asymmetric linkage disequilibrium measurements for the SAS genetic ancestry, at 2-field HLA allele accuracy.
Each cell should be read as "asymmetric LD of row gene conditional on column gene".
	A	B	C	DRB1	DQA1	DQB1	DPA1	DPB1	DMA	DMB	DOA	DOB	DRA	E	F	G	H	J	K	L	Y
A	1	0.162344	0.135101	0.077283	0.0553999	0.081404	0.0171931	0.0361115	0.0211579	0.0210581	0.0118772	0.042025	0.0101397	0.0835303	0.115779	0.238537	0.406135	0.0129086	0.181135	0.0910723	0.188987
B	0.141163	1	0.310903	0.156133	0.113391	0.153185	0.0265057	0.0515868	0.0302399	0.0313631	0.0150144	0.0684516	0.0330753	0.053657	0.0249244	0.0875332	0.136053	0.0205492	0.0585129	0.0541123	0.0566122
C	0.144453	0.362358	1	0.147041	0.103856	0.138456	0.0269389	0.0408099	0.035252	0.0303346	0.0178471	0.0678706	0.0360506	0.0599636	0.0235159	0.0949492	0.143232	0.015806	0.0482593	0.0569066	0.0602723
DRB1	0.0833734	0.189285	0.152028	1	0.320354	0.351418	0.0449407	0.0733287	0.0490055	0.0370678	0.034143	0.13006	0.1165	0.0476302	0.0137319	0.0491	0.0694997	0.0182849	0.0347129	0.0341644	0.0364905
DQA1	0.077453	0.171084	0.128027	0.436077	1	0.407826	0.0473698	0.0731321	0.0390851	0.0353499	0.0433768	0.116525	0.154961	0.0515001	0.0133333	0.0395	0.0700455	0.0146684	0.0330259	0.0346318	0.0323609
DQB1	0.0753358	0.161038	0.124993	0.334162	0.285357	1	0.0451812	0.0627896	0.0357181	0.0353221	0.0343799	0.119929	0.0815928	0.038771	0.0145006	0.0408915	0.0660477	0.0371563	0.0514609	0.089323	0.0324408
DPA1	0.0366782	0.0610292	0.0474388	0.0875816	0.0628404	0.0889424	1	0.401296	0.0997117	0.0816653	0.105711	0.0865248	0.0206804	0.027573	0.00726033	0.0260114	0.0332199	0.0237277	0.0256688	0.0357688	0.0131515
DPB1	0.040753	0.0682345	0.0476256	0.091054	0.0622794	0.0777075	0.200578	1	0.0817431	0.0705304	0.045567	0.0513944	0.0188407	0.0228745	0.00942577	0.030209	0.0335077	0.00918925	0.0160162	0.0159339	0.01516
DMA	0.0625851	0.119635	0.0889971	0.148623	0.111704	0.13984	0.0924325	0.141631	1	0.211393	0.0129178	0.147449	0.0318424	0.0117098	0.0101397	0.0582224	0.0529425	0.00429116	0.0173941	0.015638	0.0308322
DMB	0.0565356	0.117771	0.0976756	0.0970402	0.0764939	0.12163	0.0536039	0.138815	0.241364	1	0.0347766	0.0525754	0.00868427	0.0184952	0.00716676	0.0204631	0.0452978	0.00333362	0.0243573	0.00996803	0.0278925
DOA	0.0353182	0.0587926	0.0653416	0.104206	0.0852173	0.0922365	0.282282	0.0835981	0.0155484	0.0386555	1	0.116423	0.0524887	0.0155796	0.0127554	0.0106152	0.0322856	0.0125868	0.0195896	0.0120297	0.018964
DOB	0.065782	0.155072	0.115443	0.223115	0.157454	0.26068	0.0830319	0.086973	0.092696	0.0531394	0.0766817	1	0.0787112	0.0249859	0.00911933	0.0517931	0.0635113	0.00613554	0.0200251	0.0163358	0.0362868
DRA	0.0465527	0.155574	0.134901	0.410664	0.336501	0.30721	0.053459	0.0563929	0.037924	0.0150711	0.05308	0.133849	1	0.0212671	0.00991163	0.0248997	0.0450739	0.0033757	0.0158732	0.0103963	0.0239803
E	0.261311	0.207531	0.199364	0.148235	0.117612	0.141053	0.035858	0.0578887	0.013109	0.0234004	0.0179227	0.0551503	0.0207156	1	0.0699978	0.145763	0.263372	0.021375	0.134121	0.128436	0.130604
F	0.442766	0.0958692	0.0722129	0.0477481	0.0309931	0.045636	0.00730701	0.024831	0.0115018	0.0104506	0.0130933	0.0256892	0.00837751	0.0899312	1	0.0794638	0.452753	0.0140832	0.164176	0.0720279	0.112187
G	0.417721	0.20039	0.171101	0.0696897	0.0472739	0.0837625	0.0180627	0.0405367	0.0345632	0.0174088	0.00472076	0.0543676	0.00732043	0.0855221	0.0694554	1	0.434849	0.0125724	0.164187	0.0851351	0.200491
H	0.486007	0.192677	0.167044	0.0833829	0.0617048	0.0935625	0.0183822	0.0396021	0.0254085	0.0220438	0.0113875	0.0455151	0.0144524	0.104641	0.148427	0.263527	1	0.0244675	0.283238	0.0971954	0.25653
J	0.0514802	0.0582849	0.0528116	0.0593042	0.0692876	0.0972945	0.0745138	0.0346637	0.00558595	0.00809668	0.0126106	0.0104379	0.0033757	0.021684	0.0151834	0.0208565	0.103812	1	0.13382	0.254665	0.0310256
K	0.403783	0.1413	0.10318	0.0804048	0.0631292	0.0930198	0.0450238	0.0339735	0.0149668	0.0183806	0.0137003	0.0292636	0.00826455	0.0828895	0.12411	0.17753	0.482717	0.0706156	1	0.196956	0.246225
L	0.250808	0.179671	0.17045	0.110855	0.0948347	0.135819	0.0533997	0.051164	0.00859388	0.0152035	0.0120869	0.0340404	0.0068525	0.122957	0.0731402	0.139897	0.232594	0.102749	0.22266	1	0.0219728
Y	0.385216	0.162232	0.15318	0.0812587	0.0583502	0.0857057	0.0189537	0.0345	0.0223121	0.0260107	0.00887701	0.0386671	0.0167628	0.0967019	0.0792235	0.176296	0.433632	0.0224336	0.270824	0.0151592	1
