## Supplementary material for "HLA allele-calling using whole-exome sequencing identifies 129 novel associations in 11 autoimmune diseases: a multi-ancestry analysis in the UK Biobank": ST1-26: ST17 Phenotype coding.xlsx

### Sheet: ST17 Phenotype coding
Source for most autoimmune diseases: Glanville KP, Coleman JRI, O'Reilly PF, Galloway J, Lewis CM. Investigating Pleiotropy Between Depression and Autoimmune Diseases Using the UK Biobank. Biol Psychiatry Glob Open Sci. 2021 Jun;1(1):48-58. doi: 10.1016/j.bpsgos.2021.03.002. PMID: 34278373; PMCID: PMC8262258.
Additional source for asthma: Han Y, Jia Q, Jahani PS, Hurrell BP, Pan C, Huang P, Gukasyan J, Woodward NC, Eskin E, Gilliland FD, Akbari O, Hartiala JA, Allayee H. Genome-wide analysis highlights contribution of immune system pathways to the genetic architecture of asthma. Nat Commun. 2020 Apr 15;11(1):1776. doi: 10.1038/s41467-020-15649-3. PMID: 32296059; PMCID: PMC7160128.
Additional source for autoimmune thyroiditis: Saevarsdottir S, Olafsdottir TA, Ivarsdottir EV, Halldorsson GH, Gunnarsdottir K, Sigurdsson A, Johannesson A, Sigurdsson JK, Juliusdottir T, Lund SH, Arnthorsson AO, Styrmisdottir EL, Gudmundsson J, Grondal GM, Steinsson K, Alfredsson L, Askling J, Benediktsson R, Bjarnason R, Geirsson AJ, Gudbjornsson B, Gudjonsson H, Hjaltason H, Hreidarsson AB, Kl…
Psoriasis		Coeliac		Ankylosing spondylitis		Rheumatoid arthritis		Multiple sclerosis/demyelinating		Asthma			Ulcerative Colitis		Type 1 Diabetes		Crohn's disease		Autoimmune Thyroid Disorders			PMR/GCA
ICD-10	Self-Report	ICD-10	Self-Report	ICD-10	Self-Report	ICD-10	Self-Report	ICD-10	Self-Report	ICD-10	Self-Report	Data field	ICD-10	Self-Report	ICD-10	Self-Report	ICD-10	Self-Report	ICD-10	Self-Report	Meds (ATC)	ICD-10	Self-Report
L40	Psoriasis	K90.0	Malabsorption/coeliac disease	M45	Ankylosing spondylitis	M05	Rheumatoid arthritis	G35	Multiple sclerosis	J45	asthma	6152_8	K51	Ulcerative colitis	E10	Type 1 diabetes	K50	Crohns disease	E05.9	grave's disease	Levothyroxine sodium	M31.5	Polymyalgia rheumatica
M09.0	psoriartic arthropaty			M08.1		M06		G36		J46			M07.5				M07.4		E06.3	hypothyroidism/myxoedema	Thyroxine sodium	M35.3	giant cell/temporal arteritis
M07								G37					M09.2						E03.9	thyroiditis	Sodium thyroxine	M31.6
																			NOT E03.2	hyperthyroidism/thyrotoxicosis	Thyroxine product
																					NOT lithium
																					NOT amiodarone
																					NOT any interferons
