## Supplementary material for "HLA allele-calling using whole-exome sequencing identifies 129 novel associations in 11 autoimmune diseases: a multi-ancestry analysis in the UK Biobank": ST1-26: ST18 Phenotype per ancestry.xlsx

### Sheet: ST18 Phenotype per ancestry
Continental ancestries included in each of the 11 phenotypes
To be included, there needed to be at least 50 cases of the given phenotype in the ancestry
Phenotypes	Ancestries
	afr	amr	eas	eur	sas
Ankylosing spondylitis	No	No	No	Yes	No
Asthma	Yes	Yes	Yes	Yes	Yes
Auto-immune thyroid disorders	Yes	Yes	Yes	Yes	Yes
Coeliac	No	No	No	Yes	No
Crohn's disease	No	No	No	Yes	Yes
Diabetes mellitus (type I)	Yes	No	No	Yes	Yes
Multiple sclerosis/demyelinating disease	No	No	No	Yes	No
Polymyalgia rheumatica/giant cell arteritis	No	No	No	Yes	Yes
Psoriasis	No	No	No	Yes	Yes
Rheumatoid arthritis	Yes	Yes	No	Yes	Yes
Ulcerative colitis	Yes	No	No	Yes	Yes
