## Supplementary material for "HLA allele-calling using whole-exome sequencing identifies 129 novel associations in 11 autoimmune diseases: a multi-ancestry analysis in the UK Biobank": ST1-26: ST20 Novel alleles and EstBB.xlsx

### Sheet: Sheet1
			UKBB			EstBB							Summary - Comparison UKB et EstBB
Marker	Phenotype	Novel_association	Beta_UKBB	SE_UKBB	Pvalue_UKBB	Beta_EstBB	SE_EstBB	Pvalue_EstBB	Pvalue<0.05	Pvalue<Bonf_adj	DR2_EstBB	AF_EstBB	Same effect direction	Rep_lib	Rep_bonf	Novel_rep_lib	Novel_rep_bonf		Color code	p.value	beta direction
B*27:05	ankylosing_spondylitis	Reported in HLA-SPREAD	1.87911	0.04728	1.97e-305	2.54208	0.108083	2.56657e-122	TRUE	TRUE	0.95	0.0566809	TRUE	TRUE	TRUE	FALSE	FALSE			Significant	Correct
C*01:02	ankylosing_spondylitis	Found with imputed alleles	1.33655	0.063603	4.9e-98	0.887132	0.0968011	4.97826e-20	TRUE	TRUE	0.96	0.0524023	TRUE	TRUE	TRUE	FALSE	FALSE			Not Significant	Correct
C*02:02	ankylosing_spondylitis	Found with imputed alleles	1.3034	0.063329	4.03e-94	1.10046	0.0817647	2.72919e-41	TRUE	TRUE	0.97	0.0786639	TRUE	TRUE	TRUE	FALSE	FALSE			Not Significant	Opposite
B*07:02	ankylosing_spondylitis	Found with imputed alleles	-0.479223	0.056194	1.489e-17	-0.258907	0.0565098	4.6136e-06	TRUE	TRUE	0.97	0.152343	TRUE	TRUE	TRUE	FALSE	FALSE			Significant	Opposite
DRB1*01:03	ankylosing_spondylitis	Found with imputed alleles	0.813725	0.1039	4.809e-15	0.100258	0.5079	0.843517	FALSE	FALSE	0.39	0.00161463	TRUE	FALSE	FALSE	FALSE	FALSE			NA	NA
C*07:02	ankylosing_spondylitis	Found with imputed alleles	-0.427809	0.056328	3.079e-14	-0.209523	0.0537849	9.79682e-05	TRUE	TRUE	0.98	0.167507	TRUE	TRUE	TRUE	FALSE	FALSE
DQA1*01:02	ankylosing_spondylitis	Found with imputed alleles	-0.328574	0.045591	5.72e-13	-0.188951	0.0504981	0.00018275	TRUE	TRUE	0.97	0.199143	TRUE	TRUE	TRUE	FALSE	FALSE
C*02:178	ankylosing_spondylitis	Novel association	1.67281	0.233456	7.754e-13	Allele not imputed in EstBB
DRB1*15:01	ankylosing_spondylitis	Found with imputed alleles	-0.3799	0.055502	7.658e-12	-0.279243	0.056616	8.12952e-07	TRUE	TRUE	0.96	0.151385	TRUE	TRUE	TRUE	FALSE	FALSE
DQA1*01:01	ankylosing_spondylitis	Novel association	0.321841	0.048513	3.264e-11	0.229521	0.0579992	7.57974e-05	TRUE	TRUE	0.96	0.139579	TRUE	TRUE	TRUE	TRUE	TRUE
DRB5*01:01	ankylosing_spondylitis	Found with imputed alleles	-0.393716	0.061018	1.101e-10	Allele not imputed in EstBB
B*27:02	ankylosing_spondylitis	Reported in HLA-SPREAD	1.49117	0.240227	5.39e-10	1.15415	0.272238	2.24041e-05	TRUE	TRUE	0.72	0.00654966	TRUE	TRUE	TRUE	FALSE	FALSE
DRB1*01:01	ankylosing_spondylitis	Found with imputed alleles	0.349331	0.058056	1.775e-09	0.270932	0.0623753	1.40178e-05	TRUE	TRUE	0.97	0.117125	TRUE	TRUE	TRUE	FALSE	FALSE
DRB1*04:01	asthma	Found with imputed alleles	0.202202	0.0097072	2.31e-96	0.18203	0.0247175	1.77905e-13	TRUE	TRUE	0.93	0.0510147	TRUE	TRUE	TRUE	FALSE	FALSE
DRB7*01:01	asthma	Novel association	0.0880995	0.0048298	2.449e-74	Allele not imputed in EstBB
DRB8*01:01	asthma	Novel association	0.0877605	0.004828	7.789e-74	Allele not imputed in EstBB
DRB1*13:01	asthma	Found with imputed alleles	-0.165241	0.0142998	6.93e-31	-0.0329321	0.0191894	0.0861336	FALSE	FALSE	0.96	0.0835128	TRUE	FALSE	FALSE	FALSE	FALSE
DQA1*01:03	asthma	Found with imputed alleles	-0.125228	0.011993	1.599e-25	-0.0298973	0.0186591	0.109091	FALSE	FALSE	0.97	0.0878568	TRUE	FALSE	FALSE	FALSE	FALSE
DQB1*03:01	asthma	Found with imputed alleles	0.103291	0.0102649	8.087e-24	0.0187202	0.0135389	0.166755	FALSE	FALSE	0.97	0.198325	TRUE	FALSE	FALSE	FALSE	FALSE
DQA1*01:01	asthma	Reported in HLA-SPREAD	-0.0929911	0.0095843	2.944e-22	-0.0622163	0.0155574	6.35747e-05	TRUE	TRUE	0.96	0.139579	TRUE	TRUE	TRUE	FALSE	FALSE
DQB1*03:02	asthma	Found with imputed alleles	0.106978	0.0111455	8.127e-22	0.124337	0.0197554	3.09799e-10	TRUE	TRUE	0.96	0.0808371	TRUE	TRUE	TRUE	FALSE	FALSE
DQB1*06:03	asthma	Reported in HLA-SPREAD	-0.152288	0.0162385	6.711e-21	-0.0302554	0.0190619	0.112463	FALSE	FALSE	0.96	0.0853357	TRUE	FALSE	FALSE	FALSE	FALSE
DRA*01:01	asthma	Novel association	0.0667072	0.0072925	5.834e-20	Allele not imputed in EstBB
DRA*01:02	asthma	Novel association	-0.0667072	0.0072925	5.834e-20	Allele not imputed in EstBB
DRB1*11:01	asthma	Reported in HLA-SPREAD	0.131158	0.01463	3.102e-19	0.021912	0.0200148	0.273609	FALSE	FALSE	0.93	0.0815328	TRUE	FALSE	FALSE	FALSE	FALSE
DRB1*01:01	asthma	Found with imputed alleles	-0.0994124	0.0117091	2.063e-17	-0.0645655	0.0166899	0.000109488	TRUE	TRUE	0.97	0.117125	TRUE	TRUE	TRUE	FALSE	FALSE
DRB4*01:03	asthma	Found with imputed alleles	0.0606406	0.007367	1.85e-16	Allele not imputed in EstBB
B*15:01	asthma	Found with imputed alleles	0.106035	0.0129017	2.057e-16	0.0527114	0.0199331	0.00818335	TRUE	FALSE	0.95	0.0806262	TRUE	TRUE	FALSE	FALSE	FALSE
B*08:01	asthma	Found with imputed alleles	0.128793	0.0164823	5.54e-15	0.0271079	0.0291154	0.351827	FALSE	FALSE	0.96	0.102493	TRUE	FALSE	FALSE	FALSE	FALSE
DQA1*02:01	asthma	Novel association	-0.100889	0.0139296	4.396e-13	0.0245965	0.0182219	0.17707	FALSE	FALSE	0.96	0.093293	FALSE	FALSE	FALSE	FALSE	FALSE
DRB1*13:02	asthma	Found with imputed alleles	-0.11631	0.0162212	7.488e-13	-0.0450459	0.0369295	0.222548	FALSE	FALSE	0.84	0.0225377	TRUE	FALSE	FALSE	FALSE	FALSE
C*04:01	asthma	Found with imputed alleles	-0.0846504	0.0119573	1.448e-12	-0.045364	0.0171273	0.00808184	TRUE	FALSE	0.98	0.107673	TRUE	TRUE	FALSE	FALSE	FALSE
B*44:02	asthma	Found with imputed alleles	0.0733744	0.0104575	2.276e-12	0.0230359	0.0198734	0.246401	FALSE	FALSE	0.95	0.0784531	TRUE	FALSE	FALSE	FALSE	FALSE
B*35:01	asthma	Found with imputed alleles	-0.105999	0.0154655	7.186e-12	-0.0848545	0.021817	0.000100506	TRUE	TRUE	0.95	0.0641394	TRUE	TRUE	TRUE	FALSE	FALSE
DQB1*05:01	asthma	Reported in HLA-SPREAD	-0.0851063	0.0128064	3.019e-11	-0.0628022	0.016026	8.89998e-05	TRUE	TRUE	0.96	0.129877	TRUE	TRUE	TRUE	FALSE	FALSE
DQA1*01:02	asthma	Found with imputed alleles	-0.0499399	0.0075383	3.476e-11	-0.0486876	0.0135492	0.000326389	TRUE	TRUE	0.97	0.199143	TRUE	TRUE	TRUE	FALSE	FALSE
DRB3*03:01	asthma	Found with imputed alleles	-0.091945	0.0149146	7.059e-10	Allele not imputed in EstBB
DPB1*03:01	asthma	Reported in HLA-SPREAD	-0.0691783	0.011254	7.898e-10	0.00177887	0.0210853	0.932766	FALSE	FALSE	0.8	0.0833833	FALSE	FALSE	FALSE	FALSE	FALSE
C*05:01	asthma	Found with imputed alleles	0.0622557	0.0101781	9.556e-10	0.0447105	0.0238017	0.0603189	FALSE	FALSE	0.96	0.0520947	TRUE	FALSE	FALSE	FALSE	FALSE
DQB1*05:226	asthma	Novel association	-0.164868	0.0272611	1.469e-09	Allele not imputed in EstBB
DRB5*01:41	asthma	Novel association	0.173541	0.0287374	1.552e-09	Allele not imputed in EstBB
DRB1*14:54	asthma	Novel association	-0.134692	0.0225074	2.173e-09	Allele not imputed in EstBB
DRB1*04:04	asthma	Found with imputed alleles	0.0900387	0.0151119	2.551e-09	0.0934449	0.0302802	0.00202865	TRUE	TRUE	0.89	0.0336379	TRUE	TRUE	TRUE	FALSE	FALSE
DQB1*06:44	asthma	Novel association	-0.192142	0.0324494	3.194e-09	Allele not imputed in EstBB
DQA1*01:02	auto_immune_thyroid_disorders	Found with imputed alleles	-0.16769	0.0100577	2.068e-62	-0.12286	0.0147385	7.68663e-17	TRUE	TRUE	0.97	0.19904	TRUE	TRUE	TRUE	FALSE	FALSE
DRB1*15:01	auto_immune_thyroid_disorders	Found with imputed alleles	-0.199095	0.0121745	4.111e-60	-0.130768	0.0164652	1.98851e-15	TRUE	TRUE	0.96	0.151223	TRUE	TRUE	TRUE	FALSE	FALSE
DRB1*04:01	auto_immune_thyroid_disorders	Found with imputed alleles	0.18801	0.0127602	3.893e-49	0.257472	0.0268078	7.66337e-22	TRUE	TRUE	0.93	0.051089	TRUE	TRUE	TRUE	FALSE	FALSE
DRB5*01:01	auto_immune_thyroid_disorders	Found with imputed alleles	-0.192843	0.0133129	1.5e-47	Allele not imputed in EstBB
B*08:01	auto_immune_thyroid_disorders	Found with imputed alleles	0.302097	0.0212768	9.372e-46	0.259942	0.0313582	1.13799e-16	TRUE	TRUE	0.96	0.10256	TRUE	TRUE	TRUE	FALSE	FALSE
C*05:01	auto_immune_thyroid_disorders	Found with imputed alleles	0.180591	0.0130967	2.964e-43	0.108629	0.0257178	2.40113e-05	TRUE	TRUE	0.96	0.0521252	TRUE	TRUE	TRUE	FALSE	FALSE
B*39:06	auto_immune_thyroid_disorders	Found with imputed alleles	0.535752	0.041456	3.322e-38	0.569902	0.0626148	8.89181e-20	TRUE	TRUE	0.81	0.00911248	TRUE	TRUE	TRUE	FALSE	FALSE
B*15:01	auto_immune_thyroid_disorders	Found with imputed alleles	-0.234298	0.0181584	4.33e-38	-0.195546	0.0218257	3.26283e-19	TRUE	TRUE	0.95	0.0806766	TRUE	TRUE	TRUE	FALSE	FALSE
DRA*01:01	auto_immune_thyroid_disorders	Novel association	0.119384	0.0096175	2.216e-35	Allele not imputed in EstBB
DRA*01:02	auto_immune_thyroid_disorders	Novel association	-0.119384	0.0096175	2.216e-35	Allele not imputed in EstBB
DQB1*03:01	auto_immune_thyroid_disorders	Found with imputed alleles	0.164153	0.0133579	1.04e-34	0.1055	0.0146959	7.02868e-13	TRUE	TRUE	0.97	0.198453	TRUE	TRUE	TRUE	FALSE	FALSE
DPA1*01:03	auto_immune_thyroid_disorders	Found with imputed alleles	0.123467	0.0104053	1.783e-32	0.104185	0.018247	1.13156e-08	TRUE	TRUE	0.98	0.87589	TRUE	TRUE	TRUE	FALSE	FALSE
DRB8*01:01	auto_immune_thyroid_disorders	Novel association	0.0747878	0.0063231	2.808e-32	Allele not imputed in EstBB
DRB7*01:01	auto_immune_thyroid_disorders	Novel association	0.0746357	0.0063259	3.979e-32	Allele not imputed in EstBB
DQA1*02:01	auto_immune_thyroid_disorders	Found with imputed alleles	-0.217181	0.0191872	1.056e-29	-0.111169	0.0197829	1.91556e-08	TRUE	TRUE	0.96	0.0932402	TRUE	TRUE	TRUE	FALSE	FALSE
DRB1*13:02	auto_immune_thyroid_disorders	Found with imputed alleles	-0.244952	0.0219715	7.271e-29	-0.230267	0.0401904	1.0079e-08	TRUE	TRUE	0.84	0.0225829	TRUE	TRUE	TRUE	FALSE	FALSE
B*57:01	auto_immune_thyroid_disorders	Found with imputed alleles	-0.247673	0.0222186	7.396e-29	-0.184162	0.0365554	4.70684e-07	TRUE	TRUE	0.91	0.0251575	TRUE	TRUE	TRUE	FALSE	FALSE
DRB5*01:100	auto_immune_thyroid_disorders	Novel association	-0.196687	0.0177307	1.356e-28	Allele not imputed in EstBB
C*07:01	auto_immune_thyroid_disorders	Found with imputed alleles	0.172811	0.0158489	1.107e-27	0.191981	0.0232937	1.69655e-16	TRUE	TRUE	0.97	0.129387	TRUE	TRUE	TRUE	FALSE	FALSE
DRB1*07:01	auto_immune_thyroid_disorders	Found with imputed alleles	-0.15454	0.0142056	1.454e-27	-0.115897	0.0199816	6.62427e-09	TRUE	TRUE	0.97	0.0896181	TRUE	TRUE	TRUE	FALSE	FALSE
DQB1*02:01	auto_immune_thyroid_disorders	Found with imputed alleles	0.171737	0.0160591	1.086e-26	0.0797381	0.0198336	5.81129e-05	TRUE	TRUE	0.96	0.170509	TRUE	TRUE	TRUE	FALSE	FALSE
C*03:03	auto_immune_thyroid_disorders	Reported in HLA-SPREAD	-0.23091	0.0215928	1.088e-26	-0.156843	0.0249252	3.12251e-10	TRUE	TRUE	0.94	0.0580353	TRUE	TRUE	TRUE	FALSE	FALSE
DRB3*01:01	auto_immune_thyroid_disorders	Reported in HLA-SPREAD	0.106158	0.0100193	3.131e-26	Allele not imputed in EstBB
DRB1*01:03	auto_immune_thyroid_disorders	Found with imputed alleles	0.306011	0.0295377	3.77e-25	0.472139	0.157507	0.00272134	TRUE	FALSE	0.39	0.00161237	TRUE	TRUE	FALSE	FALSE	FALSE
DPB1*03:01	auto_immune_thyroid_disorders	Found with imputed alleles	-0.152735	0.0150093	2.537e-24	-0.124851	0.0228508	4.6621e-08	TRUE	TRUE	0.8	0.083331	TRUE	TRUE	TRUE	FALSE	FALSE
DPA1*02:01	auto_immune_thyroid_disorders	Found with imputed alleles	-0.119001	0.0117068	2.837e-24	-0.108455	0.0209187	2.16519e-07	TRUE	TRUE	0.98	0.0952403	TRUE	TRUE	TRUE	FALSE	FALSE
B*35:01	auto_immune_thyroid_disorders	Found with imputed alleles	0.188976	0.0190745	3.87e-23	0.13492	0.0236102	1.10039e-08	TRUE	TRUE	0.95	0.064207	TRUE	TRUE	TRUE	FALSE	FALSE
DQB1*06:04	auto_immune_thyroid_disorders	Found with imputed alleles	-0.281317	0.0286246	8.547e-23	-0.210489	0.0417224	4.53533e-07	TRUE	TRUE	0.89	0.0196331	TRUE	TRUE	TRUE	FALSE	FALSE
B*27:05	auto_immune_thyroid_disorders	Found with imputed alleles	-0.21844	0.0223044	1.2e-22	-0.160004	0.0253538	2.77504e-10	TRUE	TRUE	0.95	0.0567002	TRUE	TRUE	TRUE	FALSE	FALSE
DPB1*02:01	auto_immune_thyroid_disorders	Found with imputed alleles	0.117416	0.0120619	2.15e-22	0.0497413	0.0186974	0.00780646	TRUE	FALSE	0.93	0.110811	TRUE	TRUE	FALSE	FALSE	FALSE
DRB1*01:01	auto_immune_thyroid_disorders	Found with imputed alleles	-0.14662	0.015487	2.871e-21	-0.0783942	0.0180794	1.45023e-05	TRUE	TRUE	0.97	0.117273	TRUE	TRUE	TRUE	FALSE	FALSE
DRB1*03:147	auto_immune_thyroid_disorders	Novel association	0.148274	0.0156944	3.468e-21	Allele not imputed in EstBB
H*02:01	auto_immune_thyroid_disorders	Novel association	-0.12384	0.0132654	1.005e-20	Allele not imputed in EstBB
C*06:02	auto_immune_thyroid_disorders	Found with imputed alleles	-0.137037	0.0147498	1.532e-20	-0.131873	0.0206728	1.78157e-10	TRUE	TRUE	0.97	0.0822966	TRUE	TRUE	TRUE	FALSE	FALSE
DQB1*06:02	auto_immune_thyroid_disorders	Found with imputed alleles	-0.137434	0.0149358	3.524e-20	-0.126902	0.0163102	7.22305e-15	TRUE	TRUE	0.97	0.153517	TRUE	TRUE	TRUE	FALSE	FALSE
B*07:02	auto_immune_thyroid_disorders	Found with imputed alleles	-0.109537	0.0121681	2.217e-19	-0.0462503	0.0165365	0.00516026	TRUE	FALSE	0.97	0.152193	TRUE	TRUE	FALSE	FALSE	FALSE
DRB1*13:03	auto_immune_thyroid_disorders	Found with imputed alleles	0.353702	0.0393866	2.701e-19	0.148709	0.0431988	0.000576482	TRUE	TRUE	0.9	0.0167348	TRUE	TRUE	TRUE	FALSE	FALSE
B*44:02	auto_immune_thyroid_disorders	Found with imputed alleles	0.121514	0.0135833	3.691e-19	0.0456415	0.0214545	0.0333898	TRUE	FALSE	0.95	0.0784655	TRUE	TRUE	FALSE	FALSE	FALSE
A*68:02	auto_immune_thyroid_disorders	Found with imputed alleles	0.39206	0.0442537	8.047e-19	0.352387	0.12381	0.00442444	TRUE	FALSE	0.54	0.00194031	TRUE	TRUE	FALSE	FALSE	FALSE
DRB3*03:01	auto_immune_thyroid_disorders	Found with imputed alleles	-0.17871	0.0202866	1.259e-18	Allele not imputed in EstBB
C*04:01	auto_immune_thyroid_disorders	Found with imputed alleles	0.132517	0.0152129	3.016e-18	0.0744636	0.018545	5.93745e-05	TRUE	TRUE	0.98	0.10775	TRUE	TRUE	TRUE	FALSE	FALSE
DRB1*13:01	auto_immune_thyroid_disorders	Reported in HLA-SPREAD	-0.162834	0.0188187	5.025e-18	-0.138549	0.0208626	3.11521e-11	TRUE	TRUE	0.96	0.0835122	TRUE	TRUE	TRUE	FALSE	FALSE
DQB1*06:47	auto_immune_thyroid_disorders	Novel association	-0.255303	0.0300566	1.995e-17	Allele not imputed in EstBB
B*44:03	auto_immune_thyroid_disorders	Found with imputed alleles	-0.18713	0.0220539	2.155e-17	-0.199602	0.0389735	3.03141e-07	TRUE	TRUE	0.91	0.0222284	TRUE	TRUE	TRUE	FALSE	FALSE
DQB1*06:376	auto_immune_thyroid_disorders	Novel association	-0.325418	0.0389754	6.865e-17	Allele not imputed in EstBB
DRB1*03:01	auto_immune_thyroid_disorders	Found with imputed alleles	0.162578	0.019559	9.394e-17	0.24716	0.0258155	1.02761e-21	TRUE	TRUE	0.97	0.1157	TRUE	TRUE	TRUE	FALSE	FALSE
G*01:06	auto_immune_thyroid_disorders	Novel association	-0.143382	0.0172624	9.897e-17	Allele not imputed in EstBB
DPB1*04:01	auto_immune_thyroid_disorders	Reported in HLA-SPREAD	0.064866	0.0079896	4.708e-16	0.0863846	0.0138698	4.71689e-10	TRUE	TRUE	0.77	0.292707	TRUE	TRUE	TRUE	FALSE	FALSE
C*01:02	auto_immune_thyroid_disorders	Found with imputed alleles	-0.192763	0.0238706	6.73e-16	-0.143782	0.0259016	2.83918e-08	TRUE	TRUE	0.96	0.0524444	TRUE	TRUE	TRUE	FALSE	FALSE
DQB1*06:293	auto_immune_thyroid_disorders	Novel association	-0.280078	0.0346981	6.925e-16	Allele not imputed in EstBB
DQB1*03:22	auto_immune_thyroid_disorders	Novel association	0.196614	0.0243991	7.739e-16	Allele not imputed in EstBB
A*03:01	auto_immune_thyroid_disorders	Found with imputed alleles	0.093858	0.0119053	3.177e-15	0.0943233	0.0156992	1.87662e-09	TRUE	TRUE	0.97	0.172829	TRUE	TRUE	TRUE	FALSE	FALSE
A*01:01	auto_immune_thyroid_disorders	Found with imputed alleles	-0.12083	0.0154995	6.403e-15	0.00507517	0.0237822	0.831014	FALSE	FALSE	0.98	0.120644	FALSE	FALSE	FALSE	FALSE	FALSE
DPB1*02:02	auto_immune_thyroid_disorders	Found with imputed alleles	0.331482	0.0429621	1.203e-14	0.474356	0.293608	0.106178	FALSE	FALSE	0.02	0.00271142	TRUE	FALSE	FALSE	FALSE	FALSE
DRB3*02:02	auto_immune_thyroid_disorders	Reported in HLA-SPREAD	0.114532	0.0149017	1.52e-14	Allele not imputed in EstBB
DRB5*01:11	auto_immune_thyroid_disorders	Novel association	-0.139421	0.0184244	3.813e-14	Allele not imputed in EstBB
DRB1*04:04	auto_immune_thyroid_disorders	Found with imputed alleles	0.147795	0.0196454	5.347e-14	0.275229	0.0329261	6.3259e-17	TRUE	TRUE	0.89	0.0336138	TRUE	TRUE	TRUE	FALSE	FALSE
B*35:08	auto_immune_thyroid_disorders	Novel association	0.503467	0.0672388	7.007e-14	0.655799	0.111888	4.59515e-09	TRUE	TRUE	0.58	0.002994	TRUE	TRUE	TRUE	TRUE	TRUE
B*18:01	auto_immune_thyroid_disorders	Found with imputed alleles	0.155015	0.0211746	2.465e-13	0.135652	0.0249394	5.35008e-08	TRUE	TRUE	0.96	0.0549545	TRUE	TRUE	TRUE	FALSE	FALSE
G*01:01	auto_immune_thyroid_disorders	Novel association	0.0754709	0.0105179	7.204e-13	Allele not imputed in EstBB
DOB*01:05	auto_immune_thyroid_disorders	Novel association	-0.162385	0.0227134	8.722e-13	Allele not imputed in EstBB
B*35:03	auto_immune_thyroid_disorders	Found with imputed alleles	0.256951	0.0360542	1.027e-12	0.257381	0.0382089	1.62639e-11	TRUE	TRUE	0.89	0.0241546	TRUE	TRUE	TRUE	FALSE	FALSE
H*02:04	auto_immune_thyroid_disorders	Novel association	0.0726416	0.0103535	2.28e-12	Allele not imputed in EstBB
DMB*01:01	auto_immune_thyroid_disorders	Novel association	-0.0606833	0.008817	5.881e-12	Allele not imputed in EstBB
DQB1*05:163	auto_immune_thyroid_disorders	Novel association	-0.180649	0.0279612	1.042e-10	Allele not imputed in EstBB
DQA1*01:03	auto_immune_thyroid_disorders	Reported in HLA-SPREAD	-0.100892	0.0156824	1.247e-10	-0.138643	0.0202944	8.39665e-12	TRUE	TRUE	0.97	0.0878742	TRUE	TRUE	TRUE	FALSE	FALSE
DMB*01:03	auto_immune_thyroid_disorders	Novel association	0.057068	0.0091398	4.267e-10	Allele not imputed in EstBB
DRB1*04:05	auto_immune_thyroid_disorders	Reported in HLA-SPREAD	0.309682	0.0498902	5.391e-10	0.46279	0.128186	0.000305852	TRUE	TRUE	0.52	0.00214392	TRUE	TRUE	TRUE	FALSE	FALSE
DQB1*06:280	auto_immune_thyroid_disorders	Novel association	-0.435881	0.0740582	3.965e-09	Allele not imputed in EstBB
DQB1*02:01	coeliac	Reported in HLA-SPREAD	0.952187	0.037724	1.43e-140	0.806863	0.109633	1.84372e-13	TRUE	TRUE	0.96	0.170561	TRUE	TRUE	TRUE	FALSE	FALSE
DRB1*03:147	coeliac	Novel association	0.704639	0.034764	2.4e-91	Allele not imputed in EstBB
A*01:01	coeliac	Found with imputed alleles	-0.859813	0.045833	1.613e-78	-0.295713	0.119327	0.0132059	TRUE	FALSE	0.98	0.120495	TRUE	TRUE	FALSE	FALSE	FALSE
H*02:01	coeliac	Novel association	-0.723122	0.040121	1.274e-72	Allele not imputed in EstBB
DQB1*02:80	coeliac	Novel association	1.05301	0.066971	1.047e-55	Allele not imputed in EstBB
B*08:01	coeliac	Found with imputed alleles	0.843845	0.057836	3.237e-48	0.787938	0.156094	4.4682e-07	TRUE	TRUE	0.96	0.102493	TRUE	TRUE	TRUE	FALSE	FALSE
DQA1*02:01	coeliac	Found with imputed alleles	-1.12439	0.0846	2.623e-40	-0.00183242	0.108023	0.986466	FALSE	FALSE	0.96	0.093293	TRUE	FALSE	FALSE	FALSE	FALSE
DQB1*03:01	coeliac	Found with imputed alleles	-0.734204	0.055582	7.746e-40	-0.290213	0.0882561	0.00100792	TRUE	TRUE	0.97	0.198325	TRUE	TRUE	TRUE	FALSE	FALSE
DRB3*01:01	coeliac	Found with imputed alleles	0.343433	0.026135	1.924e-39	Allele not imputed in EstBB
DQB1*03:03	coeliac	Found with imputed alleles	-1.25021	0.097298	8.678e-38	-0.321233	0.15383	0.0367772	TRUE	FALSE	0.95	0.044292	TRUE	TRUE	FALSE	FALSE	FALSE
DOB*01:05	coeliac	Novel association	-1.11618	0.094034	1.695e-32	Allele not imputed in EstBB
DPB1*01:01	coeliac	Found with imputed alleles	0.445283	0.038165	1.872e-31	0.41019	0.188082	0.0291903	TRUE	FALSE	0.46	0.0221945	TRUE	TRUE	FALSE	FALSE	FALSE
DQA1*05:01	coeliac	Reported in HLA-SPREAD	0.447795	0.03848	2.67e-31	0.221877	0.0784823	0.00469715	TRUE	FALSE	0.97	0.290571	TRUE	TRUE	FALSE	FALSE	FALSE
DRA*01:01	coeliac	Novel association	-0.342638	0.031626	2.374e-27	Allele not imputed in EstBB
DRA*01:02	coeliac	Novel association	0.342638	0.031626	2.374e-27	Allele not imputed in EstBB
DPA1*01:03	coeliac	Found with imputed alleles	-0.301381	0.02834	2.06e-26	-0.399621	0.0909864	1.12266e-05	TRUE	TRUE	0.98	0.876055	TRUE	TRUE	TRUE	FALSE	FALSE
DPA1*02:01	coeliac	Found with imputed alleles	0.319305	0.030421	8.992e-26	0.478456	0.0995568	1.54084e-06	TRUE	TRUE	0.98	0.0950877	TRUE	TRUE	TRUE	FALSE	FALSE
B*57:01	coeliac	Found with imputed alleles	-0.859338	0.082506	2.108e-25	-0.329412	0.195662	0.0922637	FALSE	FALSE	0.91	0.0251752	TRUE	FALSE	FALSE	FALSE	FALSE
DPB1*11:01	coeliac	Found with imputed alleles	0.724685	0.071744	5.469e-24	0.537583	0.472981	0.255712	FALSE	FALSE	0.65	0.00445414	TRUE	FALSE	FALSE	FALSE	FALSE
DQA1*01:01	coeliac	Found with imputed alleles	-0.493219	0.05046	1.449e-22	-0.139123	0.100034	0.164299	FALSE	FALSE	0.96	0.139579	TRUE	FALSE	FALSE	FALSE	FALSE
DOB*01:03	coeliac	Novel association	0.541682	0.057573	5.027e-21	Allele not imputed in EstBB
DRB4*01:01	coeliac	Found with imputed alleles	0.614709	0.065339	5.057e-21	Allele not imputed in EstBB
G*01:06	coeliac	Novel association	-0.525814	0.056544	1.415e-20	Allele not imputed in EstBB
C*07:01	coeliac	Found with imputed alleles	0.419139	0.045497	3.188e-20	0.431749	0.126112	0.000618141	TRUE	TRUE	0.97	0.129317	TRUE	TRUE	TRUE	FALSE	FALSE
DQB1*02:59	coeliac	Novel association	0.523566	0.057645	1.06e-19	Allele not imputed in EstBB
B*44:03	coeliac	Found with imputed alleles	0.586729	0.06612	7.076e-19	0.266313	0.216018	0.217639	FALSE	FALSE	0.91	0.0222386	TRUE	FALSE	FALSE	FALSE	FALSE
DRB1*04:01	coeliac	Found with imputed alleles	-0.466459	0.053798	4.3e-18	-0.0918127	0.16193	0.57072	FALSE	FALSE	0.93	0.0510147	TRUE	FALSE	FALSE	FALSE	FALSE
DRB4*01:03	coeliac	Found with imputed alleles	-0.326772	0.038714	3.155e-17	Allele not imputed in EstBB
DQA1*01:03	coeliac	Found with imputed alleles	-0.561572	0.068261	1.922e-16	-0.170859	0.118393	0.148979	FALSE	FALSE	0.97	0.0878568	TRUE	FALSE	FALSE	FALSE	FALSE
DQA1*05:05	coeliac	Novel association	-0.926098	0.112595	1.951e-16	Allele not imputed in EstBB
DRB1*07:01	coeliac	Found with imputed alleles	0.365573	0.044526	2.206e-16	-0.00740006	0.109132	0.945938	FALSE	FALSE	0.97	0.0896819	FALSE	FALSE	FALSE	FALSE	FALSE
DRB1*03:01	coeliac	Found with imputed alleles	0.315053	0.038468	2.612e-16	1.10258	0.134166	2.06959e-16	TRUE	TRUE	0.97	0.115702	TRUE	TRUE	TRUE	FALSE	FALSE
C*06:02	coeliac	Found with imputed alleles	-0.412863	0.050584	3.297e-16	-0.128055	0.112793	0.256247	FALSE	FALSE	0.97	0.0822881	TRUE	FALSE	FALSE	FALSE	FALSE
A*03:01	coeliac	Found with imputed alleles	0.328612	0.040712	6.937e-16	0.103014	0.0959737	0.283112	FALSE	FALSE	0.97	0.172949	TRUE	FALSE	FALSE	FALSE	FALSE
DPB1*04:01	coeliac	Found with imputed alleles	-0.201164	0.025123	1.174e-15	-0.0652281	0.0776954	0.401169	FALSE	FALSE	0.77	0.29233	TRUE	FALSE	FALSE	FALSE	FALSE
DQB1*02:02	coeliac	Found with imputed alleles	0.449812	0.056799	2.387e-15	1.58639	0.536858	0.00312711	TRUE	FALSE	0.63	0.0034737	TRUE	TRUE	FALSE	FALSE	FALSE
E*01:03	coeliac	Novel association	0.233005	0.030101	9.881e-15	Allele not imputed in EstBB
DPB1*02:01	coeliac	Found with imputed alleles	-0.335524	0.043709	1.637e-14	-0.0135106	0.105153	0.897765	FALSE	FALSE	0.93	0.110708	TRUE	FALSE	FALSE	FALSE	FALSE
DQB1*03:96	coeliac	Novel association	-1.58849	0.207615	1.992e-14	Allele not imputed in EstBB
C*16:01	coeliac	Found with imputed alleles	0.546705	0.071576	2.204e-14	-0.134381	0.333364	0.68687	FALSE	FALSE	0.81	0.00991416	FALSE	FALSE	FALSE	FALSE	FALSE
DRB1*13:01	coeliac	Found with imputed alleles	-0.571874	0.075147	2.739e-14	-0.188218	0.121032	0.119921	FALSE	FALSE	0.96	0.0835128	TRUE	FALSE	FALSE	FALSE	FALSE
H*02:04	coeliac	Novel association	0.271028	0.036235	7.448e-14	Allele not imputed in EstBB
DMA*01:01	coeliac	Novel association	0.280857	0.038728	4.105e-13	Allele not imputed in EstBB
E*01:01	coeliac	Novel association	-0.215146	0.029931	6.572e-13	Allele not imputed in EstBB
G*01:01	coeliac	Novel association	0.257764	0.035993	7.98e-13	Allele not imputed in EstBB
DQB1*05:01	coeliac	Found with imputed alleles	-0.456478	0.064058	1.033e-12	-0.174169	0.103233	0.0915755	FALSE	FALSE	0.96	0.129877	TRUE	FALSE	FALSE	FALSE	FALSE
DRB2*01:01	coeliac	Novel association	0.130501	0.018494	1.709e-12	Allele not imputed in EstBB
DMA*01:02	coeliac	Novel association	-0.282862	0.042737	3.625e-11	Allele not imputed in EstBB
DRB1*01:01	coeliac	Found with imputed alleles	-0.385153	0.05853	4.691e-11	-0.0707098	0.108034	0.51278	FALSE	FALSE	0.97	0.117125	TRUE	FALSE	FALSE	FALSE	FALSE
DQA1*01:02	coeliac	Novel association	-0.235958	0.036136	6.589e-11	-0.0666036	0.0884215	0.451299	FALSE	FALSE	0.97	0.199143	TRUE	FALSE	FALSE	FALSE	FALSE
DQB1*06:03	coeliac	Found with imputed alleles	-0.5427	0.083437	7.805e-11	-0.171807	0.120214	0.152952	FALSE	FALSE	0.96	0.0853357	TRUE	FALSE	FALSE	FALSE	FALSE
A*02:01	coeliac	Found with imputed alleles	0.221321	0.034989	2.525e-10	0.131046	0.0766642	0.0873872	FALSE	FALSE	0.97	0.327748	TRUE	FALSE	FALSE	FALSE	FALSE
H*01:01	coeliac	Novel association	0.193226	0.030607	2.734e-10	Allele not imputed in EstBB
F*01:01	coeliac	Novel association	-0.223432	0.035759	4.15e-10	Allele not imputed in EstBB
F*01:03	coeliac	Novel association	0.221929	0.036379	1.058e-09	Allele not imputed in EstBB
DQB1*06:376	coeliac	Novel association	-1.18485	0.195555	1.37e-09	Allele not imputed in EstBB
DOB*01:04	coeliac	Novel association	-0.416179	0.069282	1.89e-09	Allele not imputed in EstBB
Y*03:01	coeliac	Novel association	0.16607	0.028008	3.041e-09	Allele not imputed in EstBB
DPB1*03:01	coeliac	Found with imputed alleles	0.25275	0.042717	3.282e-09	-0.121953	0.130956	0.351723	FALSE	FALSE	0.8	0.0833833	FALSE	FALSE	FALSE	FALSE	FALSE
DRB1*01:03	crohn	Reported in HLA-SPREAD	1.02788	0.0769214	9.974e-41	2.39772	0.772699	0.00191538	TRUE	TRUE	0.39	0.00161463	TRUE	TRUE	TRUE	FALSE	FALSE
DQB1*03:02	dm1	Reported in HLA-SPREAD	0.76986	0.033102	1.2e-119	1.18456	0.0597244	1.51967e-87	TRUE	TRUE	0.96	0.0808371	TRUE	TRUE	TRUE	FALSE	FALSE
DRB1*04:01	dm1	Reported in HLA-SPREAD	0.718123	0.0308997	1.78e-119	1.40691	0.0755741	2.36754e-77	TRUE	TRUE	0.93	0.0510147	TRUE	TRUE	TRUE	FALSE	FALSE
DRB8*01:01	dm1	Novel association	0.271856	0.0172165	3.618e-56	Allele not imputed in EstBB
DRB7*01:01	dm1	Novel association	0.271185	0.0172195	7.011e-56	Allele not imputed in EstBB
DRB1*15:01	dm1	Reported in HLA-SPREAD	-0.56233	0.0361683	1.653e-54	-0.388172	0.0431496	2.34183e-19	TRUE	TRUE	0.96	0.151385	TRUE	TRUE	TRUE	FALSE	FALSE
DRB5*01:01	dm1	Found with imputed alleles	-0.596433	0.0385789	6.451e-54	Allele not imputed in EstBB
DQA1*01:02	dm1	Reported in HLA-SPREAD	-0.359789	0.02856	2.175e-36	-0.317012	0.0381014	8.78e-17	TRUE	TRUE	0.97	0.199143	TRUE	TRUE	TRUE	FALSE	FALSE
DOB*01:02	dm1	Novel association	0.552329	0.0453156	3.58e-34	Allele not imputed in EstBB
DQB1*06:02	dm1	Reported in HLA-SPREAD	-0.532861	0.0446297	7.358e-33	-0.385353	0.0427251	1.89207e-19	TRUE	TRUE	0.97	0.153674	TRUE	TRUE	TRUE	FALSE	FALSE
DRB1*03:01	dm1	Reported in HLA-SPREAD	0.463392	0.0464411	1.901e-23	0.738691	0.0642767	1.44099e-30	TRUE	TRUE	0.97	0.115702	TRUE	TRUE	TRUE	FALSE	FALSE
DRB5*01:100	dm1	Novel association	-0.524262	0.0526251	2.23e-23	Allele not imputed in EstBB
DQB1*02:01	dm1	Reported in HLA-SPREAD	0.405909	0.0414859	1.315e-22	0.372685	0.0492588	3.85283e-14	TRUE	TRUE	0.96	0.170561	TRUE	TRUE	TRUE	FALSE	FALSE
DRA*01:01	dm1	Novel association	0.255338	0.0263884	3.807e-22	Allele not imputed in EstBB
DRA*01:02	dm1	Novel association	-0.255338	0.0263884	3.807e-22	Allele not imputed in EstBB
DRB3*01:01	dm1	Novel association	0.242944	0.0259744	8.503e-21	Allele not imputed in EstBB
B*15:01	dm1	Found with imputed alleles	0.392846	0.0436064	2.081e-19	0.38781	0.0560842	4.68575e-12	TRUE	TRUE	0.95	0.0806262	TRUE	TRUE	TRUE	FALSE	FALSE
DRB4*01:03	dm1	Found with imputed alleles	0.230776	0.025839	4.211e-19	Allele not imputed in EstBB
B*08:01	dm1	Found with imputed alleles	0.499955	0.0561705	5.551e-19	0.495638	0.0756936	5.83344e-11	TRUE	TRUE	0.96	0.102493	TRUE	TRUE	TRUE	FALSE	FALSE
C*03:04	dm1	Found with imputed alleles	0.370538	0.0417075	6.438e-19	0.391717	0.0537315	3.09333e-13	TRUE	TRUE	0.96	0.0910946	TRUE	TRUE	TRUE	FALSE	FALSE
DRB5*01:11	dm1	Novel association	-0.475978	0.0557659	1.398e-17	Allele not imputed in EstBB
DRB1*07:01	dm1	Found with imputed alleles	-0.329484	0.0395168	7.567e-17	-0.210672	0.0493816	1.98819e-05	TRUE	TRUE	0.97	0.0896819	TRUE	TRUE	TRUE	FALSE	FALSE
B*39:06	dm1	Found with imputed alleles	0.810143	0.103183	4.11e-15	0.936147	0.163613	1.05448e-08	TRUE	TRUE	0.81	0.00914305	TRUE	TRUE	TRUE	FALSE	FALSE
B*07:02	dm1	Found with imputed alleles	-0.252641	0.0349802	5.108e-13	-0.22547	0.0424463	1.08495e-07	TRUE	TRUE	0.97	0.152343	TRUE	TRUE	TRUE	FALSE	FALSE
DQA1*05:01	dm1	Reported in HLA-SPREAD	-0.366135	0.0512654	9.202e-13	-0.00400432	0.0343241	0.907128	FALSE	FALSE	0.97	0.290571	TRUE	FALSE	FALSE	FALSE	FALSE
DQA1*05:05	dm1	Novel association	-0.4834	0.0701809	5.661e-12	Allele not imputed in EstBB
C*07:01	dm1	Found with imputed alleles	0.281463	0.0423415	2.982e-11	0.177231	0.057327	0.00199091	TRUE	TRUE	0.97	0.129317	TRUE	TRUE	TRUE	FALSE	FALSE
H*01:01	dm1	Novel association	0.149037	0.0232804	1.535e-10	Allele not imputed in EstBB
DRB1*03:147	dm1	Novel association	0.260976	0.0408608	1.692e-10	Allele not imputed in EstBB
DQB1*02:59	dm1	Novel association	0.481095	0.0757104	2.092e-10	Allele not imputed in EstBB
DRB1*04:02	dm1	Novel association	0.770178	0.129282	2.564e-09	0.862433	0.227054	0.000145654	TRUE	TRUE	0.65	0.00435632	TRUE	TRUE	TRUE	TRUE	TRUE
DRB1*15:01	ms_demyelinating	Reported in HLA-SPREAD	0.784859	0.035196	3.72e-110	0.555186	0.0588895	4.19605e-21	TRUE	TRUE	0.96	0.151385	TRUE	TRUE	TRUE	FALSE	FALSE
DRB5*01:01	ms_demyelinating	Reported in HLA-SPREAD	0.871918	0.041472	3.94e-98	Allele not imputed in EstBB
DQA1*01:02	ms_demyelinating	Reported in HLA-SPREAD	0.581992	0.031612	1.083e-75	0.419702	0.0521262	8.1684e-16	TRUE	TRUE	0.97	0.199143	TRUE	TRUE	TRUE	FALSE	FALSE
DRB5*01:100	ms_demyelinating	Novel association	0.841792	0.050721	7.385e-62	Allele not imputed in EstBB
DQB1*06:02	ms_demyelinating	Reported in HLA-SPREAD	0.698375	0.045438	2.608e-53	0.562415	0.058352	5.50823e-22	TRUE	TRUE	0.97	0.153674	TRUE	TRUE	TRUE	FALSE	FALSE
DRA*01:01	ms_demyelinating	Novel association	-0.497162	0.033545	1.076e-49	Allele not imputed in EstBB
DRA*01:02	ms_demyelinating	Novel association	0.497162	0.033545	1.076e-49	Allele not imputed in EstBB
DQB1*06:376	ms_demyelinating	Novel association	0.96121	0.095865	1.163e-23	Allele not imputed in EstBB
DRB4*01:03	ms_demyelinating	Found with imputed alleles	-0.408731	0.040772	1.186e-23	Allele not imputed in EstBB
A*02:01	ms_demyelinating	Found with imputed alleles	-0.341203	0.037253	5.234e-20	-0.132804	0.0444378	0.00280314	TRUE	FALSE	0.97	0.327748	TRUE	TRUE	FALSE	FALSE	FALSE
DRB8*01:01	ms_demyelinating	Novel association	-0.200908	0.023006	2.483e-18	Allele not imputed in EstBB
DRB7*01:01	ms_demyelinating	Novel association	-0.200158	0.023014	3.401e-18	Allele not imputed in EstBB
B*07:02	ms_demyelinating	Found with imputed alleles	0.347043	0.040137	5.312e-18	0.154958	0.0567937	0.00636358	TRUE	FALSE	0.97	0.152343	TRUE	TRUE	FALSE	FALSE	FALSE
K*01:02	ms_demyelinating	Novel association	-0.242252	0.028765	3.709e-17	Allele not imputed in EstBB
DRB1*04:01	ms_demyelinating	Reported in HLA-SPREAD	-0.438159	0.052784	1.033e-16	-0.0642316	0.092074	0.485422	FALSE	FALSE	0.93	0.0510147	TRUE	FALSE	FALSE	FALSE	FALSE
DRB3*01:01	ms_demyelinating	Found with imputed alleles	-0.309918	0.038603	9.88e-16	Allele not imputed in EstBB
DRB5*01:11	ms_demyelinating	Novel association	0.457059	0.058784	7.531e-15	Allele not imputed in EstBB
C*07:02	ms_demyelinating	Found with imputed alleles	0.318797	0.041605	1.824e-14	0.221863	0.0543508	4.46399e-05	TRUE	TRUE	0.98	0.167507	TRUE	TRUE	TRUE	FALSE	FALSE
B*44:02	ms_demyelinating	Found with imputed alleles	-0.413135	0.055092	6.431e-14	-0.260556	0.0744759	0.000467825	TRUE	TRUE	0.95	0.0784531	TRUE	TRUE	TRUE	FALSE	FALSE
H*01:01	ms_demyelinating	Novel association	-0.228789	0.031948	7.992e-13	Allele not imputed in EstBB
DQB1*06:47	ms_demyelinating	Novel association	0.599208	0.086321	3.876e-12	Allele not imputed in EstBB
DQB1*06:293	ms_demyelinating	Novel association	0.602716	0.096613	4.419e-10	Allele not imputed in EstBB
B*08:01	ms_demyelinating	Found with imputed alleles	-0.48408	0.079158	9.634e-10	-0.00162028	0.108241	0.988057	FALSE	FALSE	0.96	0.102493	TRUE	FALSE	FALSE	FALSE	FALSE
K*01:01	ms_demyelinating	Novel association	0.158011	0.026295	1.865e-09	Allele not imputed in EstBB
DRB1*04:04	pmr_gcc	Found with imputed alleles	0.876667	0.0409228	8.25e-102	0.605013	0.150791	6.01413e-05	TRUE	TRUE	0.89	0.0336379	TRUE	TRUE	TRUE	FALSE	FALSE
DQB1*03:02	pmr_gcc	Found with imputed alleles	0.537583	0.0338215	6.894e-57	0.400226	0.0975271	4.06526e-05	TRUE	TRUE	0.96	0.0808371	TRUE	TRUE	TRUE	FALSE	FALSE
DRB8*01:01	pmr_gcc	Novel association	0.237609	0.0170413	3.466e-44	Allele not imputed in EstBB
DRB7*01:01	pmr_gcc	Novel association	0.237353	0.0170443	4.423e-44	Allele not imputed in EstBB
DRB1*04:01	pmr_gcc	Reported in HLA-SPREAD	0.395417	0.0312209	9.225e-37	0.420692	0.11937	0.000424641	TRUE	TRUE	0.93	0.0510147	TRUE	TRUE	TRUE	FALSE	FALSE
DRB4*01:03	pmr_gcc	Found with imputed alleles	0.273769	0.0246003	9.096e-29	Allele not imputed in EstBB
DRA*01:01	pmr_gcc	Novel association	0.280848	0.0260287	3.842e-27	Allele not imputed in EstBB
DRA*01:02	pmr_gcc	Novel association	-0.280848	0.0260287	3.842e-27	Allele not imputed in EstBB
DQA1*02:01	pmr_gcc	Found with imputed alleles	-0.49282	0.0558186	1.057e-18	-0.263437	0.0913993	0.00394827	TRUE	FALSE	0.96	0.093293	TRUE	TRUE	FALSE	FALSE	FALSE
DRB1*07:01	pmr_gcc	Found with imputed alleles	-0.338516	0.0399054	2.195e-17	-0.291558	0.0925161	0.00162475	TRUE	TRUE	0.97	0.0896819	TRUE	TRUE	TRUE	FALSE	FALSE
DRB1*15:01	pmr_gcc	Found with imputed alleles	-0.271581	0.0326802	9.55e-17	-0.172339	0.0743959	0.0205304	TRUE	FALSE	0.96	0.151385	TRUE	TRUE	FALSE	FALSE	FALSE
DQA1*01:02	pmr_gcc	Found with imputed alleles	-0.222265	0.0271886	2.96e-16	-0.147612	0.066772	0.027058	TRUE	FALSE	0.97	0.199143	TRUE	TRUE	FALSE	FALSE	FALSE
DQB1*03:251	pmr_gcc	Novel association	0.687586	0.0859891	1.283e-15	Allele not imputed in EstBB
DRB5*01:01	pmr_gcc	Found with imputed alleles	-0.287723	0.0360316	1.402e-15	Allele not imputed in EstBB
C*03:04	pmr_gcc	Found with imputed alleles	0.305157	0.0396132	1.325e-14	0.0394396	0.0916198	0.666854	FALSE	FALSE	0.96	0.0910946	TRUE	FALSE	FALSE	FALSE	FALSE
B*40:01	pmr_gcc	Found with imputed alleles	0.330689	0.043941	5.242e-14	0.0568583	0.111866	0.611262	FALSE	FALSE	0.95	0.0577303	TRUE	FALSE	FALSE	FALSE	FALSE
B*08:01	pmr_gcc	Found with imputed alleles	0.428883	0.0576683	1.029e-13	0.432108	0.139823	0.00199896	TRUE	TRUE	0.96	0.102493	TRUE	TRUE	TRUE	FALSE	FALSE
DQB1*02:02	pmr_gcc	Found with imputed alleles	-0.37936	0.0523307	4.19e-13	-0.0975357	0.495215	0.843862	FALSE	FALSE	0.63	0.0034737	TRUE	FALSE	FALSE	FALSE	FALSE
DQA1*03:01	pmr_gcc	Found with imputed alleles	0.479071	0.081323	3.839e-09	0.394411	0.0800808	8.42897e-07	TRUE	TRUE	0.96	0.128378	TRUE	TRUE	TRUE	FALSE	FALSE
B*57:01	psoriasis	Reported in HLA-SPREAD	1.09994	0.0290214	2.49e-305	0.977211	0.0451117	4.68266e-104	TRUE	TRUE	0.91	0.0251752	TRUE	TRUE	TRUE	FALSE	FALSE
C*06:02	psoriasis	Reported in HLA-SPREAD	0.99094	0.0206171	3.78e-305	0.920487	0.0255827	1.66792e-283	TRUE	TRUE	0.97	0.0822881	TRUE	TRUE	TRUE	FALSE	FALSE
DOB*01:05	psoriasis	Novel association	0.781575	0.0326235	7.73e-127	Allele not imputed in EstBB
G*01:06	psoriasis	Novel association	0.585374	0.0275519	3.57e-100	Allele not imputed in EstBB
DRB1*07:01	psoriasis	Reported in HLA-SPREAD	0.503687	0.0244234	1.7e-94	0.491741	0.0239933	2.38667e-93	TRUE	TRUE	0.97	0.0896819	TRUE	TRUE	TRUE	FALSE	FALSE
DQB1*03:03	psoriasis	Reported in HLA-SPREAD	0.696722	0.034727	1.56e-89	0.447024	0.0331278	1.69833e-41	TRUE	TRUE	0.95	0.044292	TRUE	TRUE	TRUE	FALSE	FALSE
B*44:03	psoriasis	Found with imputed alleles	-0.741423	0.041214	2.351e-72	-0.267357	0.0453731	3.80622e-09	TRUE	TRUE	0.91	0.0222386	TRUE	TRUE	TRUE	FALSE	FALSE
B*13:02	psoriasis	Found with imputed alleles	0.780403	0.0450019	2.284e-67	0.871151	0.0369718	9.324e-123	TRUE	TRUE	0.94	0.0376621	TRUE	TRUE	TRUE	FALSE	FALSE
A*01:01	psoriasis	Found with imputed alleles	0.48518	0.0280029	2.991e-67	0.0160492	0.027468	0.559026	FALSE	FALSE	0.98	0.120495	TRUE	FALSE	FALSE	FALSE	FALSE
C*16:01	psoriasis	Found with imputed alleles	-0.786268	0.0457595	3.584e-66	-0.292082	0.0683461	1.92365e-05	TRUE	TRUE	0.81	0.00991416	TRUE	TRUE	TRUE	FALSE	FALSE
DQB1*03:96	psoriasis	Novel association	0.859955	0.0518886	1.09e-61	Allele not imputed in EstBB
B*37:01	psoriasis	Found with imputed alleles	0.79576	0.0506195	1.096e-55	0.554413	0.0781327	1.28614e-12	TRUE	TRUE	0.79	0.0075562	TRUE	TRUE	TRUE	FALSE	FALSE
DRB4*01:03	psoriasis	Found with imputed alleles	0.263008	0.017361	7.646e-52	Allele not imputed in EstBB
DMA*01:02	psoriasis	Novel association	0.324096	0.0217886	4.82e-50	Allele not imputed in EstBB
H*02:01	psoriasis	Novel association	0.350175	0.0236804	1.762e-49	Allele not imputed in EstBB
A*29:02	psoriasis	Reported in HLA-SPREAD	-0.628768	0.0462778	4.795e-42	-0.108809	0.0643853	0.0910343	FALSE	FALSE	0.83	0.0107474	TRUE	FALSE	FALSE	FALSE	FALSE
DMA*01:01	psoriasis	Novel association	-0.272452	0.0201851	1.614e-41	Allele not imputed in EstBB
H*02:02	psoriasis	Novel association	-0.547723	0.0406029	1.797e-41	Allele not imputed in EstBB
E*01:03	psoriasis	Novel association	-0.219421	0.0167515	3.356e-39	Allele not imputed in EstBB
E*01:01	psoriasis	Novel association	0.207544	0.0165828	6.13e-36	Allele not imputed in EstBB
DOB*01:01	psoriasis	Novel association	-0.243118	0.0196874	4.938e-35	Allele not imputed in EstBB
B*08:01	psoriasis	Found with imputed alleles	-0.522601	0.0431041	7.865e-34	-0.250685	0.0362252	4.51057e-12	TRUE	TRUE	0.96	0.102493	TRUE	TRUE	TRUE	FALSE	FALSE
C*07:01	psoriasis	Found with imputed alleles	-0.362866	0.0328898	2.655e-28	-0.192647	0.0271109	1.19541e-12	TRUE	TRUE	0.97	0.129317	TRUE	TRUE	TRUE	FALSE	FALSE
K*01:03	psoriasis	Novel association	-0.27639	0.0272367	3.392e-24	Allele not imputed in EstBB
DRA*01:01	psoriasis	Novel association	0.189085	0.0188937	1.408e-23	Allele not imputed in EstBB
DRA*01:02	psoriasis	Novel association	-0.189085	0.0188937	1.408e-23	Allele not imputed in EstBB
DQA1*02:01	psoriasis	Reported in HLA-SPREAD	0.304029	0.0309323	8.457e-23	0.481271	0.0237355	2.07698e-91	TRUE	TRUE	0.96	0.093293	TRUE	TRUE	TRUE	FALSE	FALSE
G*01:01	psoriasis	Novel association	-0.185939	0.0192618	4.762e-22	Allele not imputed in EstBB
A*02:01	psoriasis	Found with imputed alleles	0.180334	0.0188995	1.404e-21	0.0874898	0.0148583	3.90244e-09	TRUE	TRUE	0.97	0.327748	TRUE	TRUE	TRUE	FALSE	FALSE
DRB7*01:01	psoriasis	Novel association	0.111896	0.0124787	3.047e-19	Allele not imputed in EstBB
DRB8*01:01	psoriasis	Novel association	0.111684	0.0124758	3.488e-19	Allele not imputed in EstBB
DQB1*02:01	psoriasis	Reported in HLA-SPREAD	-0.29496	0.032997	3.927e-19	0.0939395	0.0228615	3.97255e-05	TRUE	TRUE	0.96	0.170561	FALSE	FALSE	FALSE	FALSE	FALSE
DRB1*03:147	psoriasis	Novel association	-0.287801	0.0324817	7.972e-19	Allele not imputed in EstBB
G*01:05N	psoriasis	Novel association	0.537759	0.0613153	1.781e-18	Allele not imputed in EstBB
L*01:02	psoriasis	Novel association	-0.153653	0.0177812	5.558e-18	Allele not imputed in EstBB
B*57:31	psoriasis	Novel association	1.52664	0.183008	7.309e-17	Allele not imputed in EstBB
B*07:02	psoriasis	Found with imputed alleles	-0.194914	0.0243898	1.331e-15	-0.060177	0.0191517	0.00167725	TRUE	TRUE	0.97	0.152343	TRUE	TRUE	TRUE	FALSE	FALSE
C*05:01	psoriasis	Found with imputed alleles	-0.216593	0.0271368	1.446e-15	-0.0869886	0.0299178	0.0036423	TRUE	FALSE	0.96	0.0520947	TRUE	TRUE	FALSE	FALSE	FALSE
E*01:09	psoriasis	Novel association	0.770953	0.0973685	2.416e-15	Allele not imputed in EstBB
DPB1*11:01	psoriasis	Found with imputed alleles	-0.415151	0.0537307	1.105e-14	-0.311554	0.098839	0.0016208	TRUE	TRUE	0.65	0.00445414	TRUE	TRUE	TRUE	FALSE	FALSE
B*44:02	psoriasis	Found with imputed alleles	-0.214373	0.0279858	1.858e-14	-0.128142	0.0249147	2.7008e-07	TRUE	TRUE	0.95	0.0784531	TRUE	TRUE	TRUE	FALSE	FALSE
C*07:02	psoriasis	Reported in HLA-SPREAD	-0.179796	0.0244033	1.736e-13	-0.0549613	0.0182608	0.00261429	TRUE	FALSE	0.98	0.167507	TRUE	TRUE	FALSE	FALSE	FALSE
DRB3*01:01	psoriasis	Found with imputed alleles	-0.15192	0.0208571	3.244e-13	Allele not imputed in EstBB
G*01:04	psoriasis	Novel association	-0.21715	0.0303473	8.338e-13	Allele not imputed in EstBB
K*01:02	psoriasis	Novel association	0.1045	0.0146602	1.017e-12	Allele not imputed in EstBB
DQA1*05:01	psoriasis	Found with imputed alleles	-0.27396	0.0392631	3.003e-12	-0.178243	0.0159744	6.53969e-29	TRUE	TRUE	0.97	0.290571	TRUE	TRUE	TRUE	FALSE	FALSE
DRB4*01:01	psoriasis	Found with imputed alleles	-0.28328	0.0418836	1.347e-11	Allele not imputed in EstBB
H*01:01	psoriasis	Novel association	0.108335	0.0162764	2.815e-11	Allele not imputed in EstBB
DPB1*04:01	psoriasis	Found with imputed alleles	0.100012	0.0153906	8.126e-11	0.0143902	0.0160955	0.371293	FALSE	FALSE	0.77	0.29233	TRUE	FALSE	FALSE	FALSE	FALSE
B*18:01	psoriasis	Novel association	-0.293887	0.0456349	1.195e-10	-0.105444	0.0290567	0.00028463	TRUE	TRUE	0.96	0.0549587	TRUE	TRUE	TRUE	TRUE	TRUE
L*01:01	psoriasis	Novel association	0.0993728	0.015533	1.579e-10	Allele not imputed in EstBB
B*39:01	psoriasis	Novel association	0.451935	0.0715454	2.671e-10	0.111845	0.0484147	0.0208807	TRUE	FALSE	0.86	0.0199443	TRUE	TRUE	FALSE	TRUE	FALSE
C*03:04	psoriasis	Found with imputed alleles	-0.210579	0.0334537	3.081e-10	-0.136364	0.0238216	1.03812e-08	TRUE	TRUE	0.96	0.0910946	TRUE	TRUE	TRUE	FALSE	FALSE
F*01:03	psoriasis	Novel association	-0.13029	0.021163	7.437e-10	Allele not imputed in EstBB
C*08:02	psoriasis	Found with imputed alleles	-0.257875	0.0422008	9.921e-10	0.0730377	0.0782791	0.350799	FALSE	FALSE	0.81	0.00686634	FALSE	FALSE	FALSE	FALSE	FALSE
H*02:09	psoriasis	Novel association	-0.278821	0.0457585	1.106e-09	Allele not imputed in EstBB
DRB2*01:01	psoriasis	Novel association	-0.0799618	0.013254	1.609e-09	Allele not imputed in EstBB
B*50:01	psoriasis	Found with imputed alleles	0.416947	0.0703846	3.145e-09	0.465672	0.101567	4.54231e-06	TRUE	TRUE	0.62	0.00415879	TRUE	TRUE	TRUE	FALSE	FALSE
Y*03:01	psoriasis	Novel association	-0.0866585	0.0146474	3.293e-09	Allele not imputed in EstBB
DRB1*04:01	rheumatoid_arthritis	Reported in HLA-SPREAD	0.430808	0.0206434	1.02e-96	0.206972	0.0333297	5.30392e-10	TRUE	TRUE	0.93	0.0510147	TRUE	TRUE	TRUE	FALSE	FALSE
DRA*01:01	rheumatoid_arthritis	Novel association	0.25635	0.0168938	5.239e-52	Allele not imputed in EstBB
DRA*01:02	rheumatoid_arthritis	Novel association	-0.25635	0.0168938	5.239e-52	Allele not imputed in EstBB
DRB4*01:03	rheumatoid_arthritis	Found with imputed alleles	0.224356	0.0162725	3.034e-43	Allele not imputed in EstBB
DQB1*03:02	rheumatoid_arthritis	Found with imputed alleles	0.312898	0.0239685	5.987e-39	0.144153	0.0267684	7.23644e-08	TRUE	TRUE	0.96	0.0808371	TRUE	TRUE	TRUE	FALSE	FALSE
DRB8*01:01	rheumatoid_arthritis	Novel association	0.142307	0.0111369	2.179e-37	Allele not imputed in EstBB
DRB7*01:01	rheumatoid_arthritis	Novel association	0.141605	0.0111395	5.068e-37	Allele not imputed in EstBB
DRB1*04:04	rheumatoid_arthritis	Reported in HLA-SPREAD	0.392664	0.031571	1.636e-35	0.177271	0.040872	1.44293e-05	TRUE	TRUE	0.89	0.0336379	TRUE	TRUE	TRUE	FALSE	FALSE
DRB1*07:01	rheumatoid_arthritis	Found with imputed alleles	-0.283619	0.0254568	7.907e-29	-0.0870047	0.0253325	0.000593618	TRUE	TRUE	0.97	0.0896819	TRUE	TRUE	TRUE	FALSE	FALSE
B*08:01	rheumatoid_arthritis	Found with imputed alleles	0.418693	0.0375946	8.281e-29	0.177766	0.0392952	6.07211e-06	TRUE	TRUE	0.96	0.102493	TRUE	TRUE	TRUE	FALSE	FALSE
DRB1*15:01	rheumatoid_arthritis	Reported in HLA-SPREAD	-0.238787	0.0214488	8.677e-29	-0.0607301	0.0204409	0.00296817	TRUE	FALSE	0.96	0.151385	TRUE	TRUE	FALSE	FALSE	FALSE
DRB5*01:01	rheumatoid_arthritis	Found with imputed alleles	-0.253265	0.0234176	2.918e-27	Allele not imputed in EstBB
DQA1*01:02	rheumatoid_arthritis	Found with imputed alleles	-0.161837	0.0175609	3.091e-20	-0.053616	0.0183759	0.0035259	TRUE	FALSE	0.97	0.199143	TRUE	TRUE	FALSE	FALSE	FALSE
B*27:05	rheumatoid_arthritis	Found with imputed alleles	0.289527	0.033899	1.332e-17	0.296744	0.032094	2.32883e-20	TRUE	TRUE	0.95	0.0566809	TRUE	TRUE	TRUE	FALSE	FALSE
DRB5*01:100	rheumatoid_arthritis	Novel association	-0.262213	0.0313594	6.19e-17	Allele not imputed in EstBB
DRB1*04:08	rheumatoid_arthritis	Novel association	0.631069	0.0806966	5.271e-15	0.309493	0.0778916	7.08583e-05	TRUE	TRUE	0.78	0.0086714	TRUE	TRUE	TRUE	TRUE	TRUE
DRB5*01:110	rheumatoid_arthritis	Novel association	0.456037	0.0585226	6.57e-15	Allele not imputed in EstBB
DRB1*13:01	rheumatoid_arthritis	Reported in HLA-SPREAD	-0.247727	0.0338563	2.535e-13	-0.0896924	0.0257983	0.000507665	TRUE	TRUE	0.96	0.0835128	TRUE	TRUE	TRUE	FALSE	FALSE
DRB1*11:01	rheumatoid_arthritis	Found with imputed alleles	-0.272157	0.0373381	3.123e-13	-0.0638311	0.0270208	0.0181619	TRUE	FALSE	0.93	0.0815328	TRUE	TRUE	FALSE	FALSE	FALSE
DQB1*06:02	rheumatoid_arthritis	Found with imputed alleles	-0.191368	0.0263052	3.466e-13	-0.066179	0.0202401	0.00107663	TRUE	TRUE	0.97	0.153674	TRUE	TRUE	TRUE	FALSE	FALSE
B*07:02	rheumatoid_arthritis	Found with imputed alleles	-0.153377	0.0213494	6.764e-13	-0.0687363	0.0205647	0.000830443	TRUE	TRUE	0.97	0.152343	TRUE	TRUE	TRUE	FALSE	FALSE
DQB1*02:02	rheumatoid_arthritis	Found with imputed alleles	-0.23353	0.0326788	8.92e-13	-0.0824074	0.130667	0.528258	FALSE	FALSE	0.63	0.0034737	TRUE	FALSE	FALSE	FALSE	FALSE
C*07:01	rheumatoid_arthritis	Found with imputed alleles	0.193995	0.0278728	3.403e-12	0.0902337	0.0294448	0.00218029	TRUE	TRUE	0.97	0.129317	TRUE	TRUE	TRUE	FALSE	FALSE
DQA1*02:01	rheumatoid_arthritis	Found with imputed alleles	-0.235681	0.0339743	4.004e-12	-0.0757608	0.0250645	0.00250587	TRUE	TRUE	0.96	0.093293	TRUE	TRUE	TRUE	FALSE	FALSE
DQB1*06:03	rheumatoid_arthritis	Found with imputed alleles	-0.255167	0.0386217	3.927e-11	-0.0803268	0.0256262	0.00172115	TRUE	TRUE	0.96	0.0853357	TRUE	TRUE	TRUE	FALSE	FALSE
C*07:02	rheumatoid_arthritis	Found with imputed alleles	-0.133943	0.021434	4.129e-10	-0.0560314	0.0196323	0.00431659	TRUE	FALSE	0.98	0.167507	TRUE	TRUE	FALSE	FALSE	FALSE
DQA1*05:05	rheumatoid_arthritis	Novel association	-0.258966	0.0420829	7.569e-10	Allele not imputed in EstBB
DOB*01:02	rheumatoid_arthritis	Novel association	0.203668	0.033291	9.487e-10	Allele not imputed in EstBB
DQA1*01:03	rheumatoid_arthritis	Found with imputed alleles	-0.168574	0.0282217	2.326e-09	-0.0806478	0.0251895	0.00136647	TRUE	TRUE	0.97	0.0878568	TRUE	TRUE	TRUE	FALSE	FALSE
DRB3*02:02	rheumatoid_arthritis	Found with imputed alleles	-0.162782	0.0274564	3.052e-09	Allele not imputed in EstBB
DRB1*01:03	ulcerative_colitis	Reported in HLA-SPREAD	0.967224	0.0564295	7.415e-66	0.98187	0.474883	0.0386772	TRUE	FALSE	0.39	0.00161463	TRUE	TRUE	FALSE	FALSE	FALSE
DRB7*01:01	ulcerative_colitis	Novel association	-0.144156	0.0155247	1.608e-20	Allele not imputed in EstBB
DRB8*01:01	ulcerative_colitis	Novel association	-0.142575	0.0155215	4.091e-20	Allele not imputed in EstBB
DRB1*04:04	ulcerative_colitis	Found with imputed alleles	-0.442828	0.0562443	3.454e-15	-0.18638	0.1031	0.0706443	FALSE	FALSE	0.89	0.0336379	TRUE	FALSE	FALSE	FALSE	FALSE
DQB1*03:02	ulcerative_colitis	Found with imputed alleles	-0.264726	0.039252	1.538e-11	-0.126371	0.0672146	0.0600922	FALSE	FALSE	0.96	0.0808371	TRUE	FALSE	FALSE	FALSE	FALSE
DRB4*01:03	ulcerative_colitis	Found with imputed alleles	-0.152403	0.0251458	1.355e-09	Allele not imputed in EstBB
