## Supplementary material for "HLA allele-calling using whole-exome sequencing identifies 129 novel associations in 11 autoimmune diseases: a multi-ancestry analysis in the UK Biobank": ST1-26: ST23 Synonymous variants.xlsx

### Sheet: ST22 Synonymous variants
Phenotype	Six-digit allele	Six-digit allele beta	Six-digit allele s.e.	Six-digit allele p-value	Six-digit allele AF	Comparator	Comparator beta	Comparator s.e.	Comparator p-value	Comparator allele AF	Heterogeneity p-value	Significant	Direction
Ankylosing Spondylitis	DRA*01:01:01	0.271659	0.041807	8.143e-11	0.561328	DRA*01:01:02	-0.332479	0.100888	0.0009824	0.041708	3.16676e-08	TRUE	Nil effect
Ankylosing Spondylitis	DRB1*15:01:01	-0.380793	0.055631	7.649e-12	0.144113	Burden	-0.228054	0.863127	0.7916	0.000428084	0.859828	FALSE	Nil effect
Ankylosing Spondylitis	DRB5*01:01:01	-0.393179	0.061022	1.17e-10	0.133789	Burden	-1.00653	2.48082	0.6849	5.46738e-05	0.804783	FALSE	Nil effect
Ankylosing Spondylitis	DQA1*01:02:01	-0.391428	0.051012	1.677e-14	0.167099	DQA1*01:02:02	-0.03138	0.087097	0.7186	0.0416475	0.000360998	FALSE	Nil effect
Ankylosing Spondylitis	DRA*01:02:03	-0.402847	0.055369	3.447e-13	0.14618	DRA*01:02:02	0.04522	0.050378	0.3694	0.249172	2.15697e-09	TRUE	Nil effect
Ankylosing Spondylitis	DRB1*01:01:01	0.34545	0.058171	2.876e-09	0.0775891	Burden	2.4916	1.32166	0.0594	0.000165185	0.10475	FALSE	Nil effect
Ankylosing Spondylitis	C*07:02:01	-0.432624	0.056554	2.014e-14	0.150873	Burden	0.178518	0.62817	0.7763	0.000761943	0.332559	FALSE	Nil effect
Ankylosing Spondylitis	B*27:05:02	1.87892	0.047377	5.86e-305	0.0385183	Burden	1.48487	0.592869	0.01226	0.00031641	0.507623	FALSE	Nil effect
Ankylosing Spondylitis	DRA*01:02:03	-0.402847	0.055369	3.447e-13	0.14618	Burden	-0.22831	0.04352	1.554e-07	0.396964	0.0132001	FALSE	Nil effect
Ankylosing Spondylitis	B*07:02:01	-0.479881	0.056277	1.5e-17	0.143896	Burden	-0.195685	0.902014	0.8283	0.000369921	0.753174	FALSE	Nil effect
Ankylosing Spondylitis	DQA1*01:01:01	0.342521	0.049875	6.53e-12	0.104825	Burden	-0.017727	0.193632	0.9271	0.00867336	0.0715978	FALSE	Nil effect
Ankylosing Spondylitis	C*01:02:01	1.33089	0.065238	1.65e-92	0.0299124	Burden	1.20249	0.255587	2.541e-06	0.00197756	0.626432	FALSE	Nil effect
Ankylosing Spondylitis	C*02:02:02	1.30954	0.063571	2.76e-94	0.0326205	Burden	0.845561	0.964856	0.3808	0.00025941	0.63134	FALSE	Nil effect
Ankylosing Spondylitis	DQA1*01:02:01	-0.391428	0.051012	1.677e-14	0.167099	Burden	-0.328574	0.045591	5.72e-13	0.210228	0.358252	FALSE	Same
Asthma	DQB1*02:01:01	0.0894951	0.0139109	1.248e-10	0.0641684	DQB1*02:01:08	-0.107436	0.0164116	5.896e-11	0.0461447	5.51765e-20	TRUE	Opposite
Asthma	DRA*01:01:01	0.0807969	0.0070271	1.352e-30	0.565876	DRA*01:01:02	-0.0908678	0.0154983	4.544e-09	0.0410867	6.27851e-24	TRUE	Opposite
Asthma	DRB3*03:01:01	-0.0931572	0.015136	7.523e-10	0.0357586	Burden	-0.0659712	0.0981586	0.5015	0.00106826	0.784296	FALSE	Nil effect
Asthma	DRB4*01:03:01	0.0540001	0.0076585	1.776e-12	0.162427	Burden	0.0606406	0.007367	1.85e-16	0.17442	0.532042	FALSE	Same
Asthma	DQA1*01:02:01	-0.0670263	0.0082131	3.325e-16	0.167247	DQA1*01:02:02	0.0297794	0.0155408	0.05534	0.0415806	3.6443e-08	TRUE	Nil effect
Asthma	DRA*01:02:02	-0.051053	0.0083865	1.147e-09	0.251093	DRA*01:02:03	-0.0450998	0.009108	7.358e-07	0.140308	0.630635	FALSE	Nil effect
Asthma	DRB4*01:03:01	0.0540001	0.0076585	1.776e-12	0.162427	DRB4*01:03:02	0.13255	0.0258358	2.89e-07	0.0114345	0.00355717	FALSE	Nil effect
Asthma	DRB7*01:01:01	0.0800024	0.0047379	5.754e-64	0.481395	DRB7*01:01:02	0.0277549	0.0111153	0.01252	0.0852062	1.53201e-05	TRUE	Nil effect
Asthma	B*44:02:01	0.0714884	0.0104862	9.27e-12	0.0955592	Burden	0.228282	0.103066	0.02677	0.000825231	0.130158	FALSE	Nil effect
Asthma	C*04:01:01	-0.0914236	0.0121756	5.97e-14	0.0717168	Burden	0.0744926	0.054241	0.1696	0.00311328	0.00283962	FALSE	Nil effect
Asthma	C*05:01:01	0.0615903	0.0101992	1.553e-09	0.099012	Burden	0.12233	0.117904	0.2995	0.000679586	0.607779	FALSE	Nil effect
Asthma	C*07:01:01	0.0746243	0.0124751	2.206e-09	0.156727	Burden	-0.110241	0.0483857	0.0227	0.00417052	0.000215908	FALSE	Nil effect
Asthma	DPB1*03:01:01	-0.0708419	0.0112696	3.256e-10	0.0799376	Burden	0.447608	0.187997	0.01727	0.000203951	0.00590867	FALSE	Nil effect
Asthma	DQA1*01:01:01	-0.0856055	0.0100229	1.33e-17	0.101087	Burden	-0.156622	0.0315423	6.854e-07	0.00947544	0.0318939	FALSE	Nil effect
Asthma	DQA1*01:02:01	-0.0670263	0.0082131	3.325e-16	0.167247	Burden	-0.0499399	0.0075383	3.476e-11	0.210284	0.125358	FALSE	Same
Asthma	DQA1*02:01:01	-0.0979849	0.0143301	8.049e-12	0.0508829	Burden	-0.0959785	0.0472491	0.04222	0.00409996	0.967586	FALSE	Nil effect
Asthma	DQB1*02:01:01	0.0894951	0.0139109	1.248e-10	0.0641684	Burden	0.0109065	0.0125188	0.3836	0.110601	2.67724e-05	TRUE	Nil effect
Asthma	DQB1*02:01:08	-0.107436	0.0164116	5.896e-11	0.0461447	Burden	0.0109065	0.0125188	0.3836	0.110601	9.85298e-09	TRUE	Nil effect
Asthma	DQB1*03:01:01	0.105287	0.0102886	1.407e-24	0.108483	Burden	-0.186757	0.115257	0.1052	0.000705559	0.0116092	FALSE	Nil effect
Asthma	DQB1*03:02:01	0.107348	0.0111763	7.617e-22	0.07555	Burden	0.0321945	0.134977	0.8115	0.000514508	0.578972	FALSE	Nil effect
Asthma	DQB1*05:01:01	-0.085532	0.0128293	2.612e-11	0.0669509	Burden	0.0602037	0.191368	0.7531	0.000241434	0.447349	FALSE	Nil effect
Asthma	DQB1*06:03:01	-0.150455	0.0167219	2.309e-19	0.0373836	Burden	-0.238005	0.078037	0.002289	0.00164924	0.272646	FALSE	Nil effect
Asthma	DRA*01:02:02	-0.051053	0.0083865	1.147e-09	0.251093	Burden	-0.0667072	0.0072925	5.834e-20	0.393037	0.158968	FALSE	Same
Asthma	DRB1*01:01:01	-0.0999381	0.0117227	1.526e-17	0.0746956	Burden	0.133241	0.219361	0.5436	0.000187414	0.288474	FALSE	Nil effect
Asthma	DRB1*04:01:01	0.202369	0.0097082	1.69e-96	0.107461	Burden	-0.484481	0.579746	0.4033	3.07327e-05	0.236185	FALSE	Nil effect
Asthma	DRB1*11:01:01	0.119028	0.0152841	6.824e-15	0.0389877	Burden	0.244684	0.0484487	4.409e-07	0.00376041	0.0133828	FALSE	Nil effect
Asthma	DRB1*13:01:01	-0.166597	0.0144914	1.378e-30	0.0494035	Burden	-0.0947382	0.0801251	0.2371	0.00139279	0.377499	FALSE	Nil effect
Asthma	DRB1*13:02:01	-0.116242	0.0162235	7.775e-13	0.038636	Burden	-0.343679	0.944256	0.7159	9.24385e-06	0.809689	FALSE	Nil effect
Asthma	DRB1*14:54:01	-0.140018	0.0227207	7.156e-10	0.0193974	Burden	0.160475	0.167186	0.3371	0.000341755	0.0749144	FALSE	Nil effect
Asthma	B*15:01:01	0.106314	0.0129092	1.787e-16	0.0579981	Burden	-0.0898481	0.3162	0.7763	9.49863e-05	0.535352	FALSE	Nil effect
Asthma	B*35:01:01	-0.105849	0.0154686	7.766e-12	0.0424912	Burden	-0.267281	0.552673	0.6287	3.03496e-05	0.770302	FALSE	Nil effect
Asthma	B*08:01:01	0.128318	0.0164396	5.929e-15	0.136133	Burden	-0.0203759	0.16303	0.9005	0.000331777	0.364161	FALSE	Nil effect
Auto-immune Thyroid Disorders	A*68:02:01	0.381326	0.046407	2.087e-16	0.00670061	Burden	0.472823	0.141562	0.0008376	0.000632078	0.539095	FALSE	Nil effect
Auto-immune Thyroid Disorders	B*07:02:01	-0.109863	0.0121837	1.929e-19	0.139125	Burden	0.0503673	0.21254	0.8127	0.000364711	0.451662	FALSE	Nil effect
Auto-immune Thyroid Disorders	B*35:03:01	0.258008	0.0360604	8.374e-13	0.010687	Burden	-1.13803	1.27622	0.3725	1.2198e-05	0.274199	FALSE	Nil effect
Auto-immune Thyroid Disorders	A*03:01:01	0.0944502	0.0119242	2.358e-15	0.13565	Burden	-0.0435988	0.147413	0.7674	0.000745186	0.350598	FALSE	Nil effect
Auto-immune Thyroid Disorders	DRB3*03:01:01	-0.174444	0.0205366	1.991e-17	0.0357586	Burden	-0.390984	0.137558	0.004479	0.00106826	0.119491	FALSE	Nil effect
Auto-immune Thyroid Disorders	DRB5*01:01:01	-0.193114	0.0133149	1.149e-47	0.13265	Burden	0.383881	0.552082	0.4868	5.54631e-05	0.296106	FALSE	Nil effect
Auto-immune Thyroid Disorders	B*08:01:01	0.300789	0.0212302	1.446e-45	0.136133	Burden	-0.0078197	0.218363	0.9714	0.000331777	0.159532	FALSE	Nil effect
Auto-immune Thyroid Disorders	B*15:01:01	-0.233847	0.0181688	6.57e-38	0.0579981	Burden	-0.40301	0.424069	0.3419	9.49863e-05	0.690233	FALSE	Nil effect
Auto-immune Thyroid Disorders	DRA*01:02:03	-0.196812	0.0121774	9.341e-59	0.140308	DRA*01:02:02	0.0055083	0.0109588	0.6152	0.251093	4.91308e-35	TRUE	Nil effect
Auto-immune Thyroid Disorders	B*18:01:01	0.131437	0.0220308	2.43e-09	0.0321051	Burden	0.155015	0.0211746	2.465e-13	0.0346341	0.44036	FALSE	Same
Auto-immune Thyroid Disorders	B*27:05:02	-0.216479	0.0223765	3.874e-22	0.0368721	Burden	-0.368702	0.228354	0.1064	0.000313742	0.507054	FALSE	Nil effect
Auto-immune Thyroid Disorders	B*35:01:01	0.188526	0.0190834	5.129e-23	0.0424912	Burden	0.676577	0.577414	0.2413	3.03496e-05	0.398238	FALSE	Nil effect
Auto-immune Thyroid Disorders	C*01:02:01	-0.195125	0.0245519	1.904e-15	0.0300745	Burden	-0.113365	0.0900479	0.2081	0.00197557	0.381039	FALSE	Nil effect
Auto-immune Thyroid Disorders	DRB3*02:02:01	0.114519	0.0149154	1.617e-14	0.0857398	Burden	0.142716	0.382124	0.7088	9.65287e-05	0.941221	FALSE	Nil effect
Auto-immune Thyroid Disorders	C*03:03:01	-0.228908	0.0219938	2.284e-25	0.0395874	Burden	-0.229102	0.103916	0.02748	0.00166578	0.998542	FALSE	Nil effect
Auto-immune Thyroid Disorders	G*01:01:01	0.0680197	0.0087107	5.775e-15	0.485303	Burden	0.0754709	0.0105179	7.204e-13	0.806185	0.585333	FALSE	Same
Auto-immune Thyroid Disorders	C*04:01:01	0.140838	0.0154384	7.334e-20	0.0717168	Burden	-0.0916304	0.0722155	0.2045	0.00311328	0.00164423	FALSE	Nil effect
Auto-immune Thyroid Disorders	C*05:01:01	0.18054	0.0131217	4.506e-43	0.099012	Burden	0.102828	0.15422	0.5049	0.000679586	0.615605	FALSE	Nil effect
Auto-immune Thyroid Disorders	DPA1*02:01:01	-0.110891	0.0143387	1.045e-14	0.0944248	DPA1*02:01:02	-0.114602	0.0201404	1.269e-08	0.0464567	0.8807	FALSE	Nil effect
Auto-immune Thyroid Disorders	DQA1*01:02:01	-0.222199	0.0110383	4.04e-90	0.167247	DQA1*01:02:02	0.0671768	0.0202143	0.0008898	0.0415806	3.35152e-36	TRUE	Nil effect
Auto-immune Thyroid Disorders	DQB1*02:01:01	0.187853	0.0177362	3.264e-26	0.0641684	DQB1*02:01:08	0.0314581	0.0209486	0.1332	0.0461447	1.21425e-08	TRUE	Nil effect
Auto-immune Thyroid Disorders	DPA1*02:01:01	-0.110891	0.0143387	1.045e-14	0.0944248	Burden	-0.119001	0.0117068	2.837e-24	0.1475	0.661304	FALSE	Same
Auto-immune Thyroid Disorders	B*44:02:01	0.121391	0.0136161	4.866e-19	0.0955592	Burden	0.0771037	0.143351	0.5907	0.000825231	0.758416	FALSE	Nil effect
Auto-immune Thyroid Disorders	B*44:03:01	-0.186358	0.0226317	1.805e-16	0.0528144	Burden	-0.188864	0.0947934	0.04633	0.001765	0.979479	FALSE	Nil effect
Auto-immune Thyroid Disorders	B*57:01:01	-0.244944	0.0222699	3.869e-28	0.037635	Burden	-0.635855	0.299432	0.03371	0.000235204	0.192947	FALSE	Nil effect
Auto-immune Thyroid Disorders	DRA*01:01:01	0.142806	0.0092649	1.324e-53	0.565876	DRA*01:01:02	-0.158722	0.0208192	2.462e-14	0.0410867	5.79674e-40	TRUE	Opposite
Auto-immune Thyroid Disorders	DRB3*01:01:02	0.105889	0.0100261	4.5e-26	0.171155	Burden	0.257025	0.256213	0.3158	0.00034396	0.55557	FALSE	Nil effect
Auto-immune Thyroid Disorders	DQB1*02:01:01	0.187853	0.0177362	3.264e-26	0.0641684	Burden	0.171737	0.0160591	1.086e-26	0.110601	0.50058	FALSE	Same
Auto-immune Thyroid Disorders	DQB1*03:01:01	0.164311	0.0133863	1.241e-34	0.108483	Burden	0.0771405	0.158171	0.6258	0.000705559	0.582901	FALSE	Nil effect
Auto-immune Thyroid Disorders	DQB1*06:02:01	-0.134619	0.0150481	3.688e-19	0.0899048	Burden	-0.212293	0.102403	0.03816	0.0017639	0.452983	FALSE	Nil effect
Auto-immune Thyroid Disorders	DQB1*06:04:01	-0.28112	0.0286252	9.168e-23	0.0228557	Burden	-1.11038	1.93924	0.5669	5.66644e-06	0.668962	FALSE	Nil effect
Auto-immune Thyroid Disorders	C*06:02:01	-0.136653	0.0147567	2.038e-20	0.0885852	Burden	-0.361361	0.389344	0.3533	0.000112	0.564121	FALSE	Nil effect
Auto-immune Thyroid Disorders	C*07:01:01	0.174174	0.0161268	3.431e-27	0.156727	Burden	0.0698822	0.0623816	0.2626	0.00417052	0.105528	FALSE	Nil effect
Auto-immune Thyroid Disorders	DPA1*01:03:01	0.121357	0.0103512	9.61e-32	0.794825	Burden	0.0644304	0.0897753	0.473	0.00197887	0.528742	FALSE	Nil effect
Auto-immune Thyroid Disorders	DRB1*04:01:01	0.188332	0.0127613	2.729e-49	0.107461	Burden	-0.756774	0.660077	0.2516	3.07327e-05	0.152275	FALSE	Nil effect
Auto-immune Thyroid Disorders	DPB1*02:01:02	0.113775	0.0121341	6.82e-21	0.11645	Burden	0.355206	0.100214	0.0003934	0.00146073	0.0167719	FALSE	Nil effect
Auto-immune Thyroid Disorders	DRB7*01:01:01	0.0817496	0.006213	1.533e-39	0.481395	DRB7*01:01:02	-0.0556847	0.0150686	0.0002195	0.0852062	3.40645e-17	TRUE	Nil effect
Auto-immune Thyroid Disorders	G*01:01:01	0.0680197	0.0087107	5.775e-15	0.485303	G*01:01:03	0.0105309	0.0165775	0.5253	0.062022	0.00214152	FALSE	Nil effect
Auto-immune Thyroid Disorders	G*01:01:01	0.0680197	0.0087107	5.775e-15	0.485303	G*01:01:02	-0.0315449	0.0116427	0.00674	0.226563	7.52785e-12	TRUE	Nil effect
Auto-immune Thyroid Disorders	G*01:01:01	0.0680197	0.0087107	5.775e-15	0.485303	G*01:01:22	-0.0611917	0.0333341	0.0664	0.0146073	0.000176628	FALSE	Nil effect
Auto-immune Thyroid Disorders	DQA1*02:01:01	-0.212119	0.0197674	7.304e-27	0.0508829	Burden	-0.203302	0.0663296	0.002177	0.00409996	0.89863	FALSE	Nil effect
Auto-immune Thyroid Disorders	DRB1*01:01:01	-0.146818	0.0155018	2.77e-21	0.0746956	Burden	-0.113793	0.301342	0.7057	0.000190276	0.912847	FALSE	Nil effect
Auto-immune Thyroid Disorders	DRB1*03:01:01	0.169655	0.0201462	3.727e-17	0.037194	Burden	0.0308089	0.0639426	0.6299	0.0037119	0.0383545	FALSE	Nil effect
Auto-immune Thyroid Disorders	DRB1*13:03:01	0.352619	0.04016	1.63e-18	0.00872247	Burden	0.418407	0.215436	0.05212	0.000364711	0.764024	FALSE	Nil effect
Auto-immune Thyroid Disorders	DRA*01:02:03	-0.196812	0.0121774	9.341e-59	0.140308	Burden	-0.119384	0.0096175	2.216e-35	0.393037	6.04561e-07	TRUE	Same
Auto-immune Thyroid Disorders	DRB1*13:01:01	-0.161743	0.019049	2.051e-17	0.0494035	Burden	-0.159333	0.103387	0.1233	0.00139279	0.981709	FALSE	Nil effect
Auto-immune Thyroid Disorders	DRB1*13:02:01	-0.244803	0.0219727	7.899e-29	0.038636	Burden	-1.07938	1.68767	0.5225	9.24385e-06	0.620974	FALSE	Nil effect
Auto-immune Thyroid Disorders	DPB1*03:01:01	-0.153558	0.0150273	1.637e-24	0.0799376	Burden	0.082591	0.270139	0.7598	0.000206827	0.382758	FALSE	Nil effect
Auto-immune Thyroid Disorders	DRB1*07:01:01	-0.156696	0.0142861	5.421e-28	0.139965	Burden	0.0220343	0.101183	0.8276	0.00166558	0.0802836	FALSE	Nil effect
Auto-immune Thyroid Disorders	DQA1*01:02:01	-0.222199	0.0110383	4.04e-90	0.167247	Burden	-0.16769	0.0100577	2.068e-62	0.210284	0.00026207	FALSE	Same
Auto-immune Thyroid Disorders	DRB1*15:01:01	-0.199189	0.0122052	7.11e-60	0.13956	Burden	-0.219371	0.187133	0.2411	0.000416721	0.914297	FALSE	Nil effect
Auto-immune Thyroid Disorders	DPB1*04:01:01	0.0648762	0.0079878	4.588e-16	0.419507	Burden	-0.03324	0.232644	0.8864	0.000298296	0.673393	FALSE	Nil effect
Coeliac	DOA*01:01:05	0.656754	0.065426	1.036e-23	0.0311152	DOA*01:01:03	0.062137	0.076566	0.4171	0.029404	3.54647e-09	TRUE	Nil effect
Coeliac	DRA*01:01:02	-1.06208	0.083567	5.249e-37	0.041708	DRA*01:01:01	-0.157854	0.031179	4.131e-07	0.561328	3.77534e-24	TRUE	Nil effect
Coeliac	DOA*01:01:05	0.656754	0.065426	1.036e-23	0.0311152	DOA*01:01:04	-0.09878	0.035003	0.004772	0.177213	2.3892e-24	TRUE	Nil effect
Coeliac	G*01:01:02	-0.359366	0.038732	1.723e-20	0.23083	G*01:01:22	0.105337	0.122345	0.3892	0.0145095	0.000293302	FALSE	Nil effect
Coeliac	DOA*01:01:05	0.656754	0.065426	1.036e-23	0.0311152	DOA*01:01:01	-0.058439	0.030832	0.05804	0.214047	4.69556e-23	TRUE	Nil effect
Coeliac	A*01:01:01	-0.365466	0.043516	4.525e-17	0.152102	A*01:01:03	-0.575397	0.052301	3.752e-28	0.0385741	0.00203189	FALSE	Same
Coeliac	DOB*01:01:01	-0.260855	0.027557	2.907e-21	0.615369	DOB*01:01:03	0.490478	0.032308	4.702e-52	0.212148	4.85559e-70	TRUE	Opposite
Coeliac	DOA*01:01:05	0.656754	0.065426	1.036e-23	0.0311152	DOA*01:01:02	0.011269	0.025349	0.6566	0.531978	3.60726e-20	TRUE	Nil effect
Coeliac	DPA1*02:01:02	0.430302	0.040131	7.987e-27	0.048548	DPA1*02:01:01	0.160229	0.044583	0.0003257	0.0896918	6.72058e-06	TRUE	Nil effect
Coeliac	G*01:01:01	0.387465	0.02996	2.941e-38	0.49464	G*01:01:02	-0.359366	0.038732	1.723e-20	0.23083	1.63098e-52	TRUE	Opposite
Coeliac	DRA*01:02:02	0.485979	0.033447	7.842e-48	0.249172	DRA*01:02:03	-0.152191	0.041782	0.00027	0.14618	8.94538e-33	TRUE	Nil effect
Coeliac	DRB4*01:03:01	-0.30231	0.039994	4.065e-14	0.164853	DRB4*01:03:02	-0.734881	0.172066	1.947e-05	0.0115525	0.0143374	FALSE	Nil effect
Coeliac	E*01:03:02	0.231541	0.030937	7.194e-14	0.328482	E*01:03:01	-0.019009	0.075658	0.8016	0.0384124	0.00217497	FALSE	Nil effect
Coeliac	G*01:01:01	0.387465	0.02996	2.941e-38	0.49464	G*01:01:03	0.017896	0.060311	0.7667	0.0604343	4.06901e-08	TRUE	Nil effect
Coeliac	G*01:01:01	0.387465	0.02996	2.941e-38	0.49464	G*01:01:22	0.105337	0.122345	0.3892	0.0145095	0.0251028	FALSE	Nil effect
Coeliac	G*01:01:02	-0.359366	0.038732	1.723e-20	0.23083	G*01:01:03	0.017896	0.060311	0.7667	0.0604343	1.41481e-07	TRUE	Nil effect
Coeliac	DQB1*02:01:01	0.256687	0.041329	5.271e-10	0.0656062	Burden	0.952187	0.037724	1.43e-140	0.112886	1.82765e-35	TRUE	Same
Coeliac	DQB1*03:01:01	-0.732402	0.055699	1.718e-39	0.110322	Burden	-0.646041	0.622574	0.2994	0.000535105	0.890111	FALSE	Nil effect
Coeliac	DQB1*03:03:02	-1.24366	0.097571	3.273e-37	0.0342293	Burden	-1.0316	0.759366	0.1743	0.000285002	0.78179	FALSE	Nil effect
Coeliac	DQB1*05:01:01	-0.455071	0.064074	1.227e-12	0.0676001	Burden	-1.02035	1.52593	0.5037	0.000107021	0.71129	FALSE	Nil effect
Coeliac	DQB1*06:03:01	-0.519502	0.084805	9.021e-10	0.037683	Burden	-1.62904	0.597247	0.00638	0.00160532	0.0658716	FALSE	Nil effect
Coeliac	DRA*01:02:02	0.485979	0.033447	7.842e-48	0.249172	Burden	0.342638	0.031626	2.374e-27	0.396964	0.00184593	FALSE	Same
Coeliac	DRB1*01:01:01	-0.387204	0.0586	3.907e-11	0.0775891	Burden	0.616099	1.27262	0.6283	0.000165185	0.430967	FALSE	Nil effect
Coeliac	DRB1*03:01:01	0.323093	0.038928	1.043e-16	0.0378308	Burden	0.006578	0.153532	0.9658	0.00369106	0.0456821	FALSE	Nil effect
Coeliac	DRB1*04:01:01	-0.466253	0.053801	4.466e-18	0.112625	Burden	-1.00559	3.27927	0.7591	3.02451e-05	0.86938	FALSE	Nil effect
Coeliac	DRB1*07:01:01	0.368084	0.04466	1.695e-16	0.141425	Burden	-0.007261	0.338383	0.9829	0.0017263	0.271466	FALSE	Nil effect
Coeliac	DRB1*13:01:01	-0.61074	0.07829	6.142e-15	0.0490017	Burden	-0.06904	0.254349	0.7861	0.00140523	0.0418005	FALSE	Nil effect
Coeliac	DRB3*01:01:02	0.344119	0.026134	1.35e-39	0.177077	Burden	-0.816286	0.911321	0.3704	8.72454e-05	0.20309	FALSE	Nil effect
Coeliac	DRB4*01:01:01	0.607847	0.06554	1.785e-20	0.0446033	Burden	1.49689	0.656963	0.0227	0.000171001	0.178118	FALSE	Nil effect
Coeliac	DRB4*01:03:01	-0.30231	0.039994	4.065e-14	0.164853	Burden	-0.326772	0.038714	3.155e-17	0.176919	0.66032	FALSE	Same
Coeliac	E*01:01:01	-0.214748	0.02989	6.74e-13	0.598718	Burden	0.071633	0.603822	0.9056	0.00051184	0.635714	FALSE	Nil effect
Coeliac	E*01:03:02	0.231541	0.030937	7.194e-14	0.328482	Burden	0.067163	0.065072	0.302	0.0492739	0.0225259	FALSE	Nil effect
Coeliac	G*01:01:02	-0.359366	0.038732	1.723e-20	0.23083	Burden	0.257764	0.035993	7.98e-13	0.816949	1.78812e-31	TRUE	Opposite
Coeliac	G*01:01:01	0.387465	0.02996	2.941e-38	0.49464	Burden	0.257764	0.035993	7.98e-13	0.816949	0.00561294	FALSE	Same
Coeliac	DQB1*02:01:01	0.256687	0.041329	5.271e-10	0.0656062	DQB1*02:01:08	0.955476	0.042894	6.42e-110	0.0469869	8.83284e-32	TRUE	Same
Coeliac	DRB7*01:01:01	-0.189283	0.020813	9.506e-20	0.48703	DRB7*01:01:02	0.698649	0.037559	3.132e-77	0.0885809	5.81119e-95	TRUE	Opposite
Coeliac	A*01:01:03	-0.575397	0.052301	3.752e-28	0.0385741	Burden	-0.859813	0.045833	1.613e-78	0.191111	4.31677e-05	TRUE	Same
Coeliac	A*01:01:01	-0.365466	0.043516	4.525e-17	0.152102	Burden	-0.859813	0.045833	1.613e-78	0.191111	5.20983e-15	TRUE	Same
Coeliac	A*03:01:01	0.330885	0.040755	4.705e-16	0.139709	Burden	-0.3056	0.594649	0.6073	0.000750311	0.285589	FALSE	Nil effect
Coeliac	B*08:01:01	0.831599	0.057636	3.426e-47	0.141383	Burden	0.285303	0.437376	0.5142	0.000337349	0.215596	FALSE	Nil effect
Coeliac	B*44:03:01	0.586712	0.066385	9.743e-19	0.0543679	Burden	0.511095	0.714575	0.4745	0.000347818	0.916084	FALSE	Nil effect
Coeliac	B*57:01:01	-0.855307	0.082602	3.99e-25	0.0382705	Burden	-1.01237	0.985028	0.3041	0.000232654	0.873754	FALSE	Nil effect
Coeliac	C*06:02:01	-0.410871	0.050608	4.712e-16	0.088418	Burden	-1.06616	1.03092	0.301	0.000104695	0.52551	FALSE	Nil effect
Coeliac	C*07:01:01	0.415477	0.045757	1.085e-19	0.163328	Burden	0.159106	0.210033	0.4487	0.00348982	0.233008	FALSE	Nil effect
Coeliac	C*16:01:01	0.553791	0.071547	9.923e-15	0.0417115	Burden	-0.402404	0.556147	0.4693	0.000749147	0.0881453	FALSE	Nil effect
Coeliac	DPA1*01:03:01	-0.299195	0.028247	3.242e-26	0.810696	Burden	-0.015115	0.289781	0.9584	0.00187636	0.329213	FALSE	Nil effect
Coeliac	DPA1*02:01:02	0.430302	0.040131	7.987e-27	0.048548	Burden	0.319305	0.030421	8.992e-26	0.142225	0.0275137	FALSE	Same
Coeliac	DPB1*01:01:01	0.449549	0.03825	6.822e-32	0.0558731	Burden	-0.42903	0.54776	0.4335	0.000496717	0.109588	FALSE	Nil effect
Coeliac	DPB1*02:01:02	-0.348758	0.044019	2.32e-15	0.114868	Burden	0.630903	0.327798	0.05427	0.00108999	0.0030564	FALSE	Nil effect
Coeliac	DPB1*03:01:01	0.252133	0.042764	3.726e-09	0.08269	Burden	0.457721	0.864527	0.5965	0.000204736	0.812258	FALSE	Nil effect
Coeliac	DPB1*04:01:01	-0.201156	0.025119	1.165e-15	0.430462	Burden	0.04262	0.73481	0.9537	0.000298961	0.740222	FALSE	Nil effect
Coeliac	DQA1*01:01:01	-0.468151	0.052729	6.781e-19	0.104825	Burden	-0.72761	0.175105	3.249e-05	0.00867336	0.155957	FALSE	Nil effect
Coeliac	DQA1*02:01:01	-1.08367	0.08733	2.34e-35	0.0508792	Burden	-1.94745	0.414619	2.641e-06	0.00412496	0.0414919	FALSE	Nil effect
Coeliac	DQA1*05:01:01	0.448244	0.03848	2.328e-31	0.0586231	Burden	-1.03253	1.92669	0.592	2.21022e-05	0.442248	FALSE	Nil effect
Coeliac	DQA1*05:05:01	-0.923911	0.112666	2.395e-16	0.0338105	Burden	-1.01577	1.76847	0.5657	6.16534e-05	0.95866	FALSE	Nil effect
Coeliac	DQB1*02:01:08	0.955476	0.042894	6.42e-110	0.0469869	Burden	0.952187	0.037724	1.43e-140	0.112886	0.954085	FALSE	Same
DM1	DQA1*01:02:01	-0.438728	0.0315634	6.344e-44	0.167688	DQA1*01:02:02	-0.0062884	0.0577101	0.9132	0.0412783	4.89307e-11	TRUE	Nil effect
DM1	DRB7*01:01:01	0.2999	0.0166689	2.268e-72	0.481456	DRB7*01:01:02	-0.290522	0.0447366	8.356e-11	0.0858791	3.97673e-35	TRUE	Opposite
DM1	DOA*01:01:01	0.168277	0.0262297	1.403e-10	0.209549	DOA*01:01:05	0.00355	0.0624381	0.9547	0.0344501	0.0150018	FALSE	Nil effect
DM1	DRB1*03:01:01	0.485183	0.0474999	1.709e-24	0.0373407	Burden	0.0086243	0.169288	0.9594	0.0037199	0.00672041	FALSE	Nil effect
DM1	H*01:01:01	0.13986	0.0236226	3.208e-09	0.300409	H*01:01:02	0.228665	0.0926781	0.01361	0.0103572	0.353142	FALSE	Nil effect
DM1	DOA*01:01:01	0.168277	0.0262297	1.403e-10	0.209549	DOA*01:01:02	-0.11632	0.0219645	1.185e-07	0.532434	8.90437e-17	TRUE	Nil effect
DM1	DRA*01:01:01	0.270922	0.0253391	1.111e-26	0.564569	DRA*01:01:02	-0.177221	0.0582415	0.002343	0.0413664	1.71897e-12	TRUE	Nil effect
DM1	DOB*01:01:01	-0.160267	0.0230984	3.964e-12	0.614927	DOB*01:01:03	0.138356	0.0299107	3.735e-06	0.20977	2.75033e-15	TRUE	Nil effect
DM1	B*15:01:01	0.392813	0.0436365	2.218e-19	0.05838	Burden	0.395795	1.18864	0.7391	9.44747e-05	0.997999	FALSE	Nil effect
DM1	DQB1*02:01:01	0.488215	0.0444301	4.346e-28	0.064495	DQB1*02:01:08	-0.0176796	0.055065	0.7482	0.0464234	8.68404e-13	TRUE	Nil effect
DM1	DQB1*02:01:01	0.488215	0.0444301	4.346e-28	0.064495	Burden	0.405909	0.0414859	1.315e-22	0.11121	0.175739	FALSE	Same
DM1	DRA*01:02:03	-0.552957	0.0361769	9.653e-53	0.141581	DRA*01:02:02	0.0618324	0.0293931	0.03541	0.250848	1.01929e-39	TRUE	Nil effect
DM1	DRB4*01:03:01	0.24196	0.0267458	1.474e-19	0.162628	DRB4*01:03:02	0.0947674	0.100415	0.3453	0.0112657	0.156639	FALSE	Nil effect
DM1	DQA1*05:05:01	-0.487311	0.0703133	4.192e-12	0.034228	Burden	1.12193	1.46217	0.4429	6.14655e-05	0.27163	FALSE	Nil effect
DM1	DOA*01:01:01	0.168277	0.0262297	1.403e-10	0.209549	DOA*01:01:04	-0.026271	0.0287767	0.3613	0.177723	5.83958e-07	TRUE	Nil effect
DM1	C*03:04:01	0.381764	0.0421968	1.466e-19	0.0666691	Burden	-0.0529714	0.235621	0.8221	0.00180136	0.069345	FALSE	Nil effect
DM1	B*07:02:01	-0.249902	0.0350075	9.434e-13	0.140349	Burden	-1.01634	0.619028	0.1006	0.000364841	0.216398	FALSE	Nil effect
DM1	B*08:01:01	0.50044	0.0560407	4.262e-19	0.137467	Burden	-0.322627	0.589786	0.5844	0.000331777	0.164749	FALSE	Nil effect
DM1	DRB1*07:01:01	-0.321055	0.0397097	6.214e-16	0.140645	Burden	-0.829909	0.367616	0.02397	0.00167077	0.168762	FALSE	Nil effect
DM1	DRB5*01:01:01	-0.597637	0.0385876	4.196e-54	0.133019	Burden	2.15336	1.77891	0.2261	5.46738e-05	0.122085	FALSE	Nil effect
DM1	C*07:01:01	0.297075	0.0432393	6.398e-12	0.158059	Burden	-0.042466	0.154894	0.784	0.00411722	0.0347414	FALSE	Nil effect
DM1	DQA1*01:02:01	-0.438728	0.0315634	6.344e-44	0.167688	Burden	-0.359789	0.02856	2.175e-36	0.21042	0.0636703	FALSE	Same
DM1	DQA1*05:01:01	-0.365661	0.0512689	9.877e-13	0.0580842	Burden	-1.02612	2.21775	0.6436	2.21022e-05	0.76591	FALSE	Nil effect
DM1	DOA*01:01:01	0.168277	0.0262297	1.403e-10	0.209549	DOA*01:01:03	0.116394	0.0643821	0.07063	0.029613	0.455483	FALSE	Nil effect
DM1	DQB1*03:02:01	0.765839	0.0332337	1.69e-117	0.0758087	Burden	1.15151	0.341228	0.0007392	0.000516493	0.260619	FALSE	Nil effect
DM1	DQB1*06:02:01	-0.543623	0.0450754	1.712e-33	0.0905254	Burden	0.0622582	0.254514	0.8068	0.00175894	0.0190752	FALSE	Nil effect
DM1	DRA*01:02:03	-0.552957	0.0361769	9.653e-53	0.141581	Burden	-0.255338	0.0263884	3.807e-22	0.394065	3.00419e-11	TRUE	Same
DM1	DRB4*01:03:01	0.24196	0.0267458	1.474e-19	0.162628	Burden	0.230776	0.025839	4.211e-19	0.174447	0.763601	FALSE	Same
DM1	DRB1*11:01:01	-0.37788	0.0630681	2.078e-09	0.0389021	Burden	0.0071202	0.152898	0.9629	0.00370316	0.0199252	FALSE	Nil effect
DM1	DRB1*15:01:01	-0.560412	0.0362344	5.859e-54	0.140338	Burden	-0.983655	0.546012	0.07162	0.000417414	0.439256	FALSE	Nil effect
DM1	DRB1*04:01:01	0.71832	0.0308997	1.53e-119	0.108552	Burden	-1.01176	2.45002	0.6796	3.07327e-05	0.480129	FALSE	Nil effect
DM1	DRB3*01:01:02	0.243919	0.0260079	6.682e-21	0.172408	Burden	-0.12478	0.480209	0.795	0.000339289	0.443281	FALSE	Nil effect
MS-Demyelinating	DRA*01:02:03	0.767052	0.035186	2.32e-105	0.14618	DRA*01:02:02	-0.232135	0.041775	2.748e-08	0.249172	9.58036e-75	TRUE	Nil effect
MS-Demyelinating	DRA*01:01:01	-0.427402	0.032897	1.356e-38	0.561328	DRA*01:01:02	-0.265902	0.081244	0.001065	0.041708	0.0653993	FALSE	Nil effect
MS-Demyelinating	C*07:02:01	0.322592	0.041739	1.086e-14	0.150873	Burden	-0.241771	0.507734	0.6339	0.000761943	0.267951	FALSE	Nil effect
MS-Demyelinating	DRB1*15:01:01	0.783011	0.035351	1.05e-108	0.144113	Burden	1.36958	0.414432	0.0009507	0.000428084	0.158468	FALSE	Nil effect
MS-Demyelinating	DRB3*01:01:02	-0.309268	0.038605	1.137e-15	0.177077	Burden	-0.910618	1.38964	0.5123	8.72454e-05	0.665327	FALSE	Nil effect
MS-Demyelinating	DRB4*01:03:01	-0.422298	0.042634	3.952e-23	0.164853	Burden	-0.408731	0.040772	1.186e-23	0.176919	0.818106	FALSE	Same
MS-Demyelinating	DRB5*01:01:01	0.872375	0.04147	3.05e-98	0.133789	Burden	-1.0106	1.98378	0.6104	5.46738e-05	0.342632	FALSE	Nil effect
MS-Demyelinating	A*02:01:01	-0.311343	0.038057	2.816e-16	0.237211	A*02:01:18	-0.287663	0.105313	0.006305	0.0228955	0.832521	FALSE	Nil effect
MS-Demyelinating	DOB*01:01:01	0.195688	0.032282	1.346e-09	0.615369	DOB*01:01:03	-0.233152	0.042244	3.406e-08	0.212148	7.27538e-16	TRUE	Nil effect
MS-Demyelinating	DQA1*01:02:01	0.635348	0.033116	4.889e-82	0.167099	DQA1*01:02:02	0.071911	0.075132	0.3385	0.0416475	6.78433e-12	TRUE	Nil effect
MS-Demyelinating	B*44:02:01	-0.419696	0.055347	3.377e-14	0.100044	Burden	0.280198	0.509535	0.5824	0.000841046	0.172077	FALSE	Nil effect
MS-Demyelinating	DRB1*04:01:01	-0.437771	0.052788	1.104e-16	0.112625	Burden	-1.02149	2.39791	0.6701	3.02451e-05	0.807719	FALSE	Nil effect
MS-Demyelinating	DQA1*01:02:01	0.635348	0.033116	4.889e-82	0.167099	Burden	0.581992	0.031612	1.083e-75	0.210228	0.243842	FALSE	Same
MS-Demyelinating	DQB1*06:02:01	0.696622	0.045811	3.205e-52	0.0914611	Burden	0.582741	0.290697	0.045	0.00168209	0.698774	FALSE	Nil effect
MS-Demyelinating	DRA*01:02:03	0.767052	0.035186	2.32e-105	0.14618	Burden	0.497162	0.033545	1.076e-49	0.396964	2.83001e-08	TRUE	Same
MS-Demyelinating	DRB4*01:03:01	-0.422298	0.042634	3.952e-23	0.164853	DRB4*01:03:02	-0.194329	0.130348	0.136	0.0115525	0.0964593	FALSE	Nil effect
MS-Demyelinating	A*02:01:01	-0.311343	0.038057	2.816e-16	0.237211	Burden	-0.341203	0.037253	5.234e-20	0.261593	0.575005	FALSE	Same
MS-Demyelinating	B*07:02:01	0.350248	0.040158	2.739e-18	0.143896	Burden	-1.01149	0.787977	0.1993	0.000369921	0.0843655	FALSE	Nil effect
MS-Demyelinating	B*08:01:01	-0.475206	0.078838	1.664e-09	0.141383	Burden	-0.465368	0.744156	0.5317	0.000337349	0.989511	FALSE	Nil effect
MS-Demyelinating	DRB7*01:01:01	-0.188881	0.023098	2.901e-16	0.48703	DRB7*01:01:02	-0.065366	0.056299	0.2456	0.0885809	0.0423849	FALSE	Nil effect
PMR-GCA	DQB1*03:02:01	0.540879	0.0338829	2.305e-57	0.0768421	Burden	-0.18142	0.46024	0.6934	0.000516493	0.117546	FALSE	Nil effect
PMR-GCA	DRB5*01:01:01	-0.289973	0.0360434	8.616e-16	0.132893	Burden	1.96894	0.852362	0.02089	5.46738e-05	0.00810183	FALSE	Nil effect
PMR-GCA	DRA*01:02:03	-0.257287	0.0325464	2.674e-15	0.143544	DRA*01:02:02	-0.160224	0.030325	1.267e-07	0.24859	0.0291147	FALSE	Nil effect
PMR-GCA	DRB4*01:03:01	0.270701	0.0255784	3.566e-26	0.164474	DRB4*01:03:02	0.257597	0.0850749	0.002463	0.0114553	0.882738	FALSE	Nil effect
PMR-GCA	DRB7*01:01:01	0.267267	0.0164555	2.555e-59	0.485845	DRB7*01:01:02	-0.291759	0.043502	1.99e-11	0.0869065	2.83713e-33	TRUE	Opposite
PMR-GCA	DRA*01:02:03	-0.257287	0.0325464	2.674e-15	0.143544	Burden	-0.280848	0.0260287	3.842e-27	0.39375	0.571835	FALSE	Same
PMR-GCA	DRB1*04:01:01	0.3957	0.0312209	8.218e-37	0.110435	Burden	-1.02732	1.97593	0.6031	3.07327e-05	0.471471	FALSE	Nil effect
PMR-GCA	DQA1*02:01:01	-0.466527	0.057394	4.346e-16	0.0512975	Burden	-0.689493	0.212595	0.001182	0.00413981	0.311284	FALSE	Nil effect
PMR-GCA	DQB1*02:02:03	-0.535682	0.0889107	1.692e-09	0.023572	Burden	-0.37936	0.0523307	4.19e-13	0.0738269	0.129718	FALSE	Same
PMR-GCA	DQB1*02:02:03	-0.535682	0.0889107	1.692e-09	0.023572	DQB1*02:02:01	-0.215114	0.0595791	0.0003055	0.0485019	0.00274269	FALSE	Nil effect
PMR-GCA	DRB4*01:03:01	0.270701	0.0255784	3.566e-26	0.164474	Burden	0.273769	0.0246003	9.096e-29	0.176484	0.93111	FALSE	Same
PMR-GCA	C*03:04:01	0.304524	0.0398449	2.127e-14	0.0677611	Burden	0.25792	0.315536	0.4137	0.00113825	0.883499	FALSE	Nil effect
PMR-GCA	DQA1*01:02:01	-0.324648	0.0301856	5.608e-27	0.165596	Burden	-0.222265	0.0271886	2.96e-16	0.208286	0.0117289	FALSE	Same
PMR-GCA	B*08:01:01	0.416196	0.0575979	4.978e-13	0.139639	Burden	0.936673	0.461121	0.04223	0.000337349	0.262707	FALSE	Nil effect
PMR-GCA	B*40:01:02	0.33433	0.0439867	2.946e-14	0.0515468	Burden	-0.592096	0.656709	0.3673	0.000314157	0.159264	FALSE	Nil effect
PMR-GCA	DRA*01:01:01	0.289126	0.0249781	5.505e-31	0.564225	DRA*01:01:02	-0.151633	0.0569773	0.007784	0.0420253	1.39386e-12	TRUE	Nil effect
PMR-GCA	DRB1*07:01:01	-0.334872	0.0401083	6.873e-17	0.141696	Burden	-0.345666	0.279031	0.2154	0.0016903	0.969456	FALSE	Nil effect
PMR-GCA	DRB1*15:01:01	-0.2705	0.0327619	1.5e-16	0.142764	Burden	-0.554018	0.48344	0.2518	0.000424567	0.558469	FALSE	Nil effect
PMR-GCA	DQA1*01:02:01	-0.324648	0.0301856	5.608e-27	0.165596	DQA1*01:02:02	0.150528	0.0520722	0.003843	0.0412217	2.91267e-15	TRUE	Nil effect
Psoriasis	DRB7*01:01:01	0.171134	0.0120868	1.649e-45	0.485845	DRB7*01:01:02	-0.367344	0.0292706	3.979e-36	0.0869065	7.96725e-65	TRUE	Opposite
Psoriasis	A*02:01:01	0.149053	0.0191409	6.855e-15	0.23308	Burden	0.180334	0.0188995	1.404e-21	0.257018	0.244866	FALSE	Same
Psoriasis	B*37:01:01	0.794064	0.0506312	1.968e-55	0.0139424	Burden	2.48362	1.19664	0.03794	1.25207e-05	0.158347	FALSE	Nil effect
Psoriasis	G*01:04:01	-0.206308	0.0335306	7.611e-10	0.0652854	Burden	-0.239024	0.0690417	0.0005361	0.0128918	0.669927	FALSE	Nil effect
Psoriasis	B*39:01:01	0.452628	0.0718455	2.976e-10	0.00884989	Burden	0.418227	0.85243	0.6237	7.51245e-05	0.967923	FALSE	Nil effect
Psoriasis	DRA*01:01:01	-0.129132	0.0178344	4.466e-13	0.564225	DRA*01:01:02	0.887624	0.0289914	7.32e-206	0.0420253	6.07239e-196	TRUE	Opposite
Psoriasis	A*01:01:01	0.438011	0.0296208	1.77e-49	0.151348	Burden	0.48518	0.0280029	2.991e-67	0.190129	0.247202	FALSE	Same
Psoriasis	C*06:02:01	0.990811	0.0206267	1.5e-305	0.0892809	Burden	1.09713	0.730355	0.133	0.000104719	0.8843	FALSE	Nil effect
Psoriasis	A*29:02:01	-0.627111	0.0462897	8.195e-42	0.0402974	Burden	-1.03556	1.03955	0.3192	4.30411e-05	0.694676	FALSE	Nil effect
Psoriasis	B*07:02:01	-0.193111	0.0244195	2.614e-15	0.141734	Burden	-0.586042	0.386191	0.1291	0.000369921	0.309904	FALSE	Nil effect
Psoriasis	B*08:01:01	-0.5286	0.0429456	8.144e-35	0.139639	Burden	0.710365	0.336421	0.03473	0.000337349	0.000259087	FALSE	Nil effect
Psoriasis	G*01:01:02	-0.197667	0.0232179	1.687e-17	0.229177	Burden	-0.185939	0.0192618	4.762e-22	0.81267	0.697436	FALSE	Same
Psoriasis	DOA*01:01:05	-0.386097	0.0477139	5.873e-16	0.0305825	DOA*01:01:04	0.0030273	0.0202528	0.8812	0.176564	6.05452e-14	TRUE	Nil effect
Psoriasis	DOA*01:01:05	-0.386097	0.0477139	5.873e-16	0.0305825	DOA*01:01:02	0.0697596	0.0156245	8.016e-06	0.534356	1.09392e-19	TRUE	Nil effect
Psoriasis	DOB*01:01:03	-0.146448	0.0224922	7.464e-11	0.21064	DOB*01:01:01	-0.0859023	0.0165132	1.971e-07	0.615832	0.0300191	FALSE	Nil effect
Psoriasis	DQB1*02:01:08	-0.261368	0.0433265	1.614e-09	0.0469198	DQB1*02:01:01	-0.184858	0.0373969	7.687e-07	0.0651728	0.181291	FALSE	Nil effect
Psoriasis	DRA*01:02:02	-0.192232	0.0222085	4.894e-18	0.24859	DRA*01:02:03	-0.0736151	0.023346	0.001615	0.143544	0.000232102	FALSE	Nil effect
Psoriasis	B*57:01:01	1.09805	0.0291065	1.91e-305	0.0385923	Burden	1.16261	0.332572	0.0004726	0.000234479	0.846651	FALSE	Nil effect
Psoriasis	C*03:04:01	-0.2232	0.0337898	3.96e-11	0.0677611	Burden	0.423548	0.231961	0.06786	0.00113825	0.00579717	FALSE	Nil effect
Psoriasis	C*05:01:01	-0.217873	0.0272045	1.159e-15	0.101482	Burden	0.030495	0.297485	0.9184	0.000690984	0.405735	FALSE	Nil effect
Psoriasis	G*01:01:02	-0.197667	0.0232179	1.687e-17	0.229177	G*01:01:03	0.0164733	0.0323157	0.6102	0.0621279	7.38684e-08	TRUE	Nil effect
Psoriasis	A*01:01:01	0.438011	0.0296208	1.77e-49	0.151348	A*01:01:03	0.208179	0.0427705	1.131e-06	0.0383499	9.98036e-06	TRUE	Nil effect
Psoriasis	A*02:01:01	0.149053	0.0191409	6.855e-15	0.23308	A*02:01:18	0.238167	0.0492438	1.322e-06	0.0224747	0.0916591	FALSE	Nil effect
Psoriasis	DOA*01:01:05	-0.386097	0.0477139	5.873e-16	0.0305825	DOA*01:01:03	-0.0984287	0.0471366	0.03678	0.0289741	1.79476e-05	TRUE	Nil effect
Psoriasis	DOA*01:01:05	-0.386097	0.0477139	5.873e-16	0.0305825	DOA*01:01:01	-0.0131649	0.0189433	0.4871	0.213012	3.7512e-13	TRUE	Nil effect
Psoriasis	C*16:01:01	-0.77654	0.0459231	3.823e-64	0.0408791	Burden	-0.466719	0.253575	0.06569	0.000734171	0.229265	FALSE	Nil effect
Psoriasis	DPB1*04:01:01	0.09928	0.0153966	1.132e-10	0.42898	Burden	0.541209	0.419253	0.1967	0.000300498	0.292169	FALSE	Nil effect
Psoriasis	DQA1*02:01:01	0.313044	0.0315993	3.895e-23	0.0512975	Burden	0.0639896	0.114933	0.5777	0.00413981	0.0366711	FALSE	Nil effect
Psoriasis	B*44:02:01	-0.208836	0.0280374	9.443e-14	0.0981421	Burden	-0.805822	0.342145	0.01851	0.000825231	0.0820347	FALSE	Nil effect
Psoriasis	B*44:03:01	-0.763393	0.0419504	5.398e-74	0.0533156	Burden	-0.125266	0.209732	0.5503	0.0015742	0.00284995	FALSE	Nil effect
Psoriasis	DRB4*01:03:01	0.284443	0.0178669	4.597e-57	0.164474	DRB4*01:03:02	-0.065559	0.0682405	0.3367	0.0114553	6.9903e-07	TRUE	Nil effect
Psoriasis	E*01:03:02	-0.203213	0.0173475	1.077e-31	0.325446	E*01:03:01	-0.0908751	0.0402446	0.02394	0.0426252	0.0103661	FALSE	Nil effect
Psoriasis	F*01:01:01	0.119735	0.0172631	4.036e-12	0.685522	F*01:01:02	-0.075119	0.0241219	0.001845	0.120598	5.06924e-11	TRUE	Nil effect
Psoriasis	DRB3*01:01:02	-0.151771	0.0208611	3.456e-13	0.174419	Burden	-0.301492	0.796658	0.7051	8.6507e-05	0.850977	FALSE	Nil effect
Psoriasis	G*01:01:02	-0.197667	0.0232179	1.687e-17	0.229177	G*01:01:22	-0.100682	0.0644352	0.1182	0.0147927	0.156765	FALSE	Nil effect
Psoriasis	G*01:01:02	-0.197667	0.0232179	1.687e-17	0.229177	G*01:01:01	-0.0142784	0.0166678	0.3916	0.490145	1.39599e-10	TRUE	Nil effect
Psoriasis	G*01:04:01	-0.206308	0.0335306	7.611e-10	0.0652854	G*01:04:04	-0.254481	0.0703596	0.0002982	0.0124536	0.536527	FALSE	Nil effect
Psoriasis	L*01:01:01	0.125623	0.0148534	2.732e-17	0.562441	L*01:01:02	-0.105051	0.0261174	5.764e-05	0.130874	1.62513e-14	TRUE	Nil effect
Psoriasis	F*01:01:01	0.119735	0.0172631	4.036e-12	0.685522	Burden	-0.0813951	0.0133688	1.14e-09	0.39808	3.21896e-20	TRUE	Opposite
Psoriasis	B*50:01:01	0.418099	0.0703973	2.865e-09	0.00868371	Burden	-1.02653	2.40264	0.6692	1.02442e-05	0.547834	FALSE	Nil effect
Psoriasis	DRA*01:02:02	-0.192232	0.0222085	4.894e-18	0.24859	Burden	-0.189085	0.0188937	1.408e-23	0.39375	0.914046	FALSE	Same
Psoriasis	DQA1*05:01:01	-0.275027	0.0392755	2.514e-12	0.0585538	Burden	1.59653	1.62056	0.3245	2.21022e-05	0.248279	FALSE	Nil effect
Psoriasis	DQB1*02:01:08	-0.261368	0.0433265	1.614e-09	0.0469198	Burden	-0.29496	0.032997	3.927e-19	0.112384	0.537359	FALSE	Same
Psoriasis	DRB4*01:01:01	-0.294676	0.0420173	2.329e-12	0.0437236	Burden	1.02271	0.375549	0.006465	0.000168461	0.000490099	FALSE	Nil effect
Psoriasis	C*07:01:01	-0.354379	0.0333196	2.032e-26	0.160283	Burden	-0.306505	0.139376	0.02787	0.00375395	0.738324	FALSE	Nil effect
Psoriasis	DRB1*07:01:01	0.512868	0.0245006	2.69e-97	0.141696	Burden	-0.232443	0.164496	0.1576	0.0016903	7.41572e-06	TRUE	Nil effect
Psoriasis	C*08:02:01	-0.257448	0.0422028	1.059e-09	0.0371195	Burden	-1.03834	1.95569	0.5955	1.39593e-05	0.689746	FALSE	Nil effect
Psoriasis	E*01:03:02	-0.203213	0.0173475	1.077e-31	0.325446	Burden	-0.132613	0.0360296	0.0002326	0.0533441	0.0774774	FALSE	Nil effect
Psoriasis	DQB1*03:03:02	0.693595	0.0348859	5.849e-88	0.0343057	Burden	0.942102	0.332792	0.004642	0.000294807	0.457686	FALSE	Nil effect
Psoriasis	C*07:02:01	-0.181453	0.0244937	1.281e-13	0.150421	Burden	0.0468442	0.287368	0.8705	0.000759212	0.428609	FALSE	Nil effect
Psoriasis	E*01:01:01	0.20713	0.0165681	7.304e-36	0.597986	Burden	0.0186196	0.341759	0.9566	0.000501968	0.581673	FALSE	Nil effect
Psoriasis	DRB4*01:03:01	0.284443	0.0178669	4.597e-57	0.164474	Burden	0.263008	0.017361	7.646e-52	0.176484	0.389577	FALSE	Same
Rheumatoid Arthritis	DRA*01:01:01	0.272032	0.0162275	4.507e-63	0.565115	DRA*01:01:02	-0.178211	0.0372556	1.723e-06	0.0412669	1.58183e-28	TRUE	Nil effect
Rheumatoid Arthritis	DQB1*02:02:03	-0.318533	0.053702	3.002e-09	0.0239635	DQB1*02:02:01	-0.143428	0.0377447	0.0001447	0.0486678	0.00763825	FALSE	Nil effect
Rheumatoid Arthritis	B*07:02:01	-0.15307	0.0213755	8.01e-13	0.139833	Burden	-0.208718	0.372988	0.5758	0.000364711	0.881592	FALSE	Nil effect
Rheumatoid Arthritis	C*07:01:01	0.200101	0.0284015	1.848e-12	0.15758	Burden	0.0170733	0.110146	0.8768	0.00418502	0.107606	FALSE	Nil effect
Rheumatoid Arthritis	DRA*01:02:02	-0.144051	0.0195625	1.79e-13	0.250915	DRA*01:02:03	-0.229244	0.0214122	9.517e-27	0.141068	0.00331011	FALSE	Same
Rheumatoid Arthritis	DRB7*01:01:01	0.172206	0.0108435	8.582e-57	0.481244	DRB7*01:01:02	-0.238788	0.028032	1.618e-17	0.0856631	1.47018e-42	TRUE	Opposite
Rheumatoid Arthritis	DQB1*06:02:01	-0.18506	0.0264913	2.835e-12	0.0902551	Burden	-0.439719	0.19399	0.02341	0.00175762	0.193371	FALSE	Nil effect
Rheumatoid Arthritis	DQB1*06:03:01	-0.251752	0.0397622	2.429e-10	0.0375598	Burden	-0.358367	0.170053	0.03508	0.00165782	0.541541	FALSE	Nil effect
Rheumatoid Arthritis	DRA*01:02:03	-0.229244	0.0214122	9.517e-27	0.141068	Burden	-0.25635	0.0168938	5.239e-52	0.393618	0.320301	FALSE	Same
Rheumatoid Arthritis	DQA1*01:02:01	-0.251662	0.0193995	1.751e-38	0.16741	DQA1*01:02:02	0.157829	0.0341478	3.802e-06	0.0413224	1.88225e-25	TRUE	Nil effect
Rheumatoid Arthritis	DRA*01:02:02	-0.144051	0.0195625	1.79e-13	0.250915	Burden	-0.25635	0.0168938	5.239e-52	0.393618	1.39497e-05	TRUE	Same
Rheumatoid Arthritis	DRB4*01:03:01	0.221663	0.0169106	2.965e-39	0.162561	DRB4*01:03:02	0.232386	0.0567459	4.218e-05	0.0112776	0.856297	FALSE	Nil effect
Rheumatoid Arthritis	B*27:05:02	0.290832	0.0340029	1.198e-17	0.0370697	Burden	0.0693215	0.398299	0.8618	0.000313742	0.579493	FALSE	Nil effect
Rheumatoid Arthritis	DRB1*07:01:01	-0.282971	0.0255982	2.09e-28	0.1405	Burden	-0.185964	0.179651	0.3006	0.00166558	0.592946	FALSE	Nil effect
Rheumatoid Arthritis	C*07:02:01	-0.134855	0.0215181	3.679e-10	0.148455	Burden	-0.0181764	0.245491	0.941	0.00075184	0.635876	FALSE	Nil effect
Rheumatoid Arthritis	DQA1*01:02:01	-0.251662	0.0193995	1.751e-38	0.16741	Burden	-0.161837	0.0175609	3.091e-20	0.210189	0.000597544	FALSE	Same
Rheumatoid Arthritis	DQA1*02:01:01	-0.227284	0.0349945	8.311e-11	0.0510841	Burden	-0.251575	0.118635	0.03396	0.00411848	0.844311	FALSE	Nil effect
Rheumatoid Arthritis	DQA1*05:05:01	-0.25699	0.0420987	1.032e-09	0.0343828	Burden	-1.04057	0.890798	0.2428	6.14655e-05	0.379588	FALSE	Nil effect
Rheumatoid Arthritis	DQB1*02:02:03	-0.318533	0.053702	3.002e-09	0.0239635	Burden	-0.23353	0.0326788	8.92e-13	0.0743767	0.176316	FALSE	Same
Rheumatoid Arthritis	DQB1*03:02:01	0.31238	0.0240346	1.27e-38	0.0757695	Burden	0.375916	0.317534	0.2365	0.000515345	0.841855	FALSE	Nil effect
Rheumatoid Arthritis	DRB1*13:01:01	-0.250913	0.0343113	2.616e-13	0.0496336	Burden	-0.103782	0.18691	0.5787	0.00139279	0.438792	FALSE	Nil effect
Rheumatoid Arthritis	B*08:01:01	0.406696	0.0375424	2.402e-27	0.136888	Burden	0.832546	0.306829	0.00666	0.000331777	0.168317	FALSE	Nil effect
Rheumatoid Arthritis	DRB3*02:02:01	-0.165036	0.0275246	2.023e-09	0.0855977	Burden	0.612347	0.718456	0.394	9.26348e-05	0.279597	FALSE	Nil effect
Rheumatoid Arthritis	DRB1*11:01:01	-0.285512	0.0391541	3.054e-13	0.0389193	Burden	-0.13652	0.116568	0.2415	0.00376585	0.225656	FALSE	Nil effect
Rheumatoid Arthritis	DRB5*01:01:01	-0.253322	0.0234204	2.883e-27	0.132649	Burden	0.0106757	1.01932	0.9916	5.54631e-05	0.795693	FALSE	Nil effect
Rheumatoid Arthritis	DRB1*15:01:01	-0.238303	0.0214999	1.502e-28	0.139861	Burden	-0.383142	0.324559	0.2378	0.000415841	0.656112	FALSE	Nil effect
Rheumatoid Arthritis	DRB1*04:01:01	0.430347	0.0206484	1.81e-96	0.10805	Burden	2.37803	1.30693	0.06883	3.07327e-05	0.136202	FALSE	Nil effect
Rheumatoid Arthritis	DRB4*01:03:01	0.221663	0.0169106	2.965e-39	0.162561	Burden	0.224356	0.0162725	3.034e-43	0.174399	0.90867	FALSE	Same
Ulcerative Colitis	DQB1*03:02:01	-0.2676	0.0393933	1.098e-11	0.0758087	Burden	0.142194	0.440907	0.7471	0.000516493	0.354578	FALSE	Nil effect
Ulcerative Colitis	DRB7*01:01:01	-0.130007	0.015482	4.567e-17	0.481456	DRB7*01:01:02	-0.070989	0.037013	0.05512	0.0858791	0.141284	FALSE	Nil effect
