## Supplementary material for "HLA allele-calling using whole-exome sequencing identifies 129 novel associations in 11 autoimmune diseases: a multi-ancestry analysis in the UK Biobank": ST1-26: ST24 CCA results.xlsx

### Sheet: ST23 CCA results
	Allele frequencies	Called allele percentage explained by imputed alleles
		All ancestries		AFR		AMR		EAS		EUR		SAS
		All genes	Only genes that were imputed	All genes	Only genes that were imputed	All genes	Only genes that were imputed	All genes	Only genes that were imputed	All genes	Only genes that were imputed	All genes	Only genes that were imputed
	> 0.1%	0.499	0.502	0.433	0.552	-	-	-	-	0.498	0.498	0.457	0.451
	> 1%	0.629	0.657	0.585	0.62	0.658	0.694	-	-	0.639	0.668	0.633	0.667
	> 5%	0.683	0.775	0.624	0.737	0.656	0.765	-	-	0.687	0.778	0.671	0.768
	> 10%	0.669	0.851	0.566	0.747	0.604	0.779	-	-	0.68	0.857	0.62	0.831
	>20%	0.575	0.88	0.523	0.851	0.54	-	-	-	0.582	0.881	0.544	0.9083
