## Supplementary material for "HLA allele-calling using whole-exome sequencing identifies 129 novel associations in 11 autoimmune diseases: a multi-ancestry analysis in the UK Biobank": ST1-26: ST25 PRS AUC.xlsx

### Sheet: ST24 PRS AUC
	ST24.1: Area under the receiver operating characteristic curve for each polygenic score
	Phenotype	Analyses	AUC	Var	SE	lower_CI	upper_CI
	asthma	LDpred	0.729683	5.51568e-06	0.00234855	0.72508	0.734286
	asthma	LDpred+Imputed HLA	0.74738	5.32976e-06	0.00230863	0.742855	0.751905
	asthma	LDpred+Sequenced HLA	0.747538	5.32665e-06	0.00230795	0.743014	0.752062
	asthma	LDpred+Sequenced HLA with Imputed Genes	0.746967	5.32542e-06	0.00230769	0.742444	0.75149
	coeliac	LDpred	0.683416	0.000109026	0.0104415	0.66295	0.703881
	coeliac	LDpred+Imputed HLA	0.844061	6.56304e-05	0.00810126	0.828183	0.85994
	coeliac	LDpred+Sequenced HLA	0.839921	6.86682e-05	0.00828663	0.823679	0.856163
	coeliac	LDpred+Sequenced HLA with Imputed Genes	0.812235	6.8363e-05	0.00826819	0.796029	0.828441
	dm1	LDpred	0.731976	7.37666e-05	0.00858875	0.715142	0.74881
	dm1	LDpred+Imputed HLA	0.755652	7.49381e-05	0.00865668	0.738685	0.772619
	dm1	LDpred+Sequenced HLA	0.754452	7.58448e-05	0.00870889	0.737383	0.771522
	dm1	LDpred+Sequenced HLA with Imputed Genes	0.752591	7.5384e-05	0.0086824	0.735574	0.769609
	ms_demyelinating	LDpred	0.669063	0.000150344	0.0122615	0.64503	0.693095
	ms_demyelinating	LDpred+Imputed HLA	0.714519	0.000134285	0.0115882	0.691806	0.737231
	ms_demyelinating	LDpred+Sequenced HLA	0.709144	0.000136876	0.0116994	0.686213	0.732075
	ms_demyelinating	LDpred+Sequenced HLA with Imputed Genes	0.705682	0.00013516	0.0116258	0.682896	0.728469
	psoriasis	LDpred	0.651603	4.98645e-05	0.00706148	0.637763	0.665443
	psoriasis	LDpred+Imputed HLA	0.675066	4.68756e-05	0.00684657	0.661647	0.688486
	psoriasis	LDpred+Sequenced HLA	0.674679	4.70995e-05	0.00686291	0.661228	0.68813
	psoriasis	LDpred+Sequenced HLA with Imputed Genes	0.673835	4.72366e-05	0.00687289	0.660364	0.687306
	rheumatoid_arthritis	LDpred	0.64202	3.32767e-05	0.0057686	0.630713	0.653326
	rheumatoid_arthritis	LDpred+Imputed HLA	0.652706	3.26601e-05	0.00571491	0.641505	0.663907
	rheumatoid_arthritis	LDpred+Sequenced HLA	0.654188	3.25685e-05	0.00570688	0.643002	0.665373
	rheumatoid_arthritis	LDpred+Sequenced HLA with Imputed Genes	0.647154	3.22378e-05	0.00567784	0.636025	0.658283
	ulcerative_colitis	LDpred	0.613234	7.84492e-05	0.00885716	0.595874	0.630594
	ulcerative_colitis	LDpred+Imputed HLA	0.635241	7.60532e-05	0.00872085	0.618148	0.652334
	ulcerative_colitis	LDpred+Sequenced HLA	0.633662	7.66236e-05	0.00875349	0.616506	0.650819
	ulcerative_colitis	LDpred+Sequenced HLA with Imputed Genes	0.633133	7.58063e-05	0.00870668	0.616068	0.650198
	ST24.2 Difference in area under the curve beween the "Ldpred+Sequenced HLA" and the "Ldpred+Imputed HLA" polygenic scores
	Phenotype	difference	Var	cov	SE	lower_CI	upper_CI
	asthma	0.000158294	2.12804e-05	5.312e-06	0.00461307	-0.00888332	0.00919991
	coeliac	-0.00414026	0.000261506	6.36037e-05	0.0161711	-0.0358357	0.0275552
	dm1	-0.00119967	0.00029736	7.32885e-05	0.0172441	-0.0349982	0.0325988
	ms_demyelinating	-0.00537477	0.000535158	0.000131998	0.0231335	-0.0507164	0.0399668
	psoriasis	-0.000387386	0.000184416	4.52205e-05	0.01358	-0.0270042	0.0262294
	rheumatoid_arthritis	0.00148157	0.000128899	3.18351e-05	0.0113534	-0.020771	0.0237342
	ulcerative_colitis	-0.0015789	0.000298927	7.3125e-05	0.0172895	-0.0354663	0.0323085
	ST24.3 Difference in area under the curve beween the "Ldpred+Sequenced HLA with Imputed Genes" and the "Ldpred+Imputed HLA" polygenic scores
	Phenotype	difference	Var	cov	SE	lower_CI	upper_CI
	asthma	-0.000412743	2.12631e-05	5.30398e-06	0.0046112	-0.00945069	0.0086252
	coeliac	-0.0318262	0.000249038	5.75224e-05	0.0157809	-0.0627568	-0.000895545
	dm1	-0.00306038	0.000295773	7.27255e-05	0.0171981	-0.0367686	0.0306478
	ms_demyelinating	-0.00883606	0.000532576	0.000131565	0.0230776	-0.0540682	0.036396
	psoriasis	-0.00123094	0.000185579	4.57334e-05	0.0136227	-0.0279315	0.0254696
	rheumatoid_arthritis	-0.00555206	0.000126176	3.06391e-05	0.0112328	-0.0275684	0.0164643
	ulcerative_colitis	-0.00210872	0.000297455	7.27976e-05	0.0172469	-0.0359126	0.0316952
