## Supplementary material for "HLA allele-calling using whole-exome sequencing identifies 129 novel associations in 11 autoimmune diseases: a multi-ancestry analysis in the UK Biobank": ST1-26: ST26 AFND cohorts.xlsx

### Sheet: ST25 AFND cohorts
Names of cohort are given exactly as written in the Allele frequenced net database (AFND)
Link to AFND: http://www.allelefrequencies.net
Class I + DRB1:
eur: USA NMDP European Caucasian (n=1242890)
sas: USA NMDP South Asian Indian (n=185391)											Cells with an X mean that a suitable AFND reference cohort was found for the genetic ancestry and gene combination
eas: USA NMDP Southeast Asian (n=27978)												A	B	C	DPA1	DPB1	DQA1	DQB1	DRB1
afr: USA NMDP African American pop 2 (n=416581)											afr	X	X	X				X	X
											amr	X	X	X				X	X
Class I + DRB1 + DQB1											eas	X	X	X	X	X	X	X	X
amr: USA NMDP Hispanic South or Central American (n=146714)											eur	X	X	X		X	X	X	X
											sas	X	X	X		X	X	X	X
DQB1+DPB1
eur: Germany DKMS - German donors (n=3456066)
DQB1
afr: USA African American pop 4 (n=2411)
sas: India Tamil Nadu (n=2492)
DPA1+DPB1+DQA1+DQB1
eas: Hong Kong Chinese HKBMDR. DQ and DP (n=1064)
DPB1+DQA1:
sas: Sri Lanka Colombo (n=714)
DQA1:
eur: Brazil Paraná Caucasian (n=641)
